# Multitissue Multiomics Integration Reveals Tissue-Specific Pathways, Gene Networks, and Drug Candidates for Type 1 Diabetes

**DOI:** 10.1101/2024.11.25.24317912

**Authors:** Montgomery Blencowe, Zara Saleem, Ruoshui Liu, I-Hsin Tseng, Julian Wier, Xia Yang

## Abstract

**Aims/hypothesis:** Although genome-wide association studies (GWAS) have identified loci associated with Type 1 diabetes (T1D), the specific pathways and regulatory networks linking these loci to disease pathology remain largely unknown. We hypothesized that T1D genetic risk factors disrupt tissue-specific biological pathways and gene networks that ultimately lead to beta cell loss.

**Methods:** We conducted a multitissue multiomics analysis that integrates human GWAS data for T1D with tissue-specific regulatory data on gene expression and gene network models across relevant tissues to highlight key pathways and key driver genes contributing to T1D pathogenesis. Key driver genes were validated using islet-specific gene expression and protein data from non-obese diabetic (NOD) mice compared to non-T1D mouse models. Drug repositioning predictions were generated using the L1000 and PharmOmics platforms.

**Results:** Our integrative genomics approach identified known immune pathways across multiple tissues, such as adaptive immune responses, cytokine-mediated inflammation, primary immunodeficiency, and interactions between lymphoid and non-lymphoid cells. Tissue-specific signals included genes related to type 2 diabetes in lymphocytes, viral response pathways in macrophages and monocytes, and Notch signaling in adipose and immune cells. In pancreatic islet analysis, we observed significant enrichment for T1D and type 2 diabetes gene sets alongside immune-related pathways, including antigen processing, systemic lupus erythematosus, and interferon signaling. Removing HLA genes from the analysis revealed additional immune pathways, such as RIG-I/MDA5 induction of interferons, along with melanogenesis, steroid hormone synthesis, and iron transport. Network modeling highlighted the autoimmune basis of disease with key drivers such as FYN, TAP1, WAS, and HLA-B/C/G, as well as further immunomodulatory genes such as LCK, LCP2, EMR1, and GC. These key drivers were further supported by gene and protein expression data from NOD mice. We additionally highlight various drug classes that target the T1D genetic networks and may be useful to delay T1D development.

**Conclusions/interpretation:** Our multitissue multiomics approach provides a detailed landscape of the tissue-specific genetic networks and regulators underlying T1D. This analysis confirms the roles of known immune pathways while uncovering additional regulatory elements and disease-associated networks, thus expanding our understanding of T1D pathogenesis. The identification of potential drug candidates through network analysis offers potential therapeutic strategies for targeting disease pathways and holds promise for delaying or preventing T1D progression.
