## Supplemental Table 2 for "Multitissue Multiomics Integration Reveals Tissue-Specific Pathways, Gene Networks, and Drug Candidates for Type 1 Diabetes"

### Sheet: Sheet2
Supplement Table 2: Known T1D hits from the GWAS catalog
Gene Set	Size	Member Genes
T1D_GWAS	90	INS, HLA, MHC, PTPN22, IL2RA, SH2B3, ABO, C10orf59, HLA-B, ERBB3, IGF2AS, TAP2, BTNL2, KIAA0350, IKZF4, CTLA4, C12orf30, HLA-DRB1, CUX2, CLEC16A, CTSH, PTPN2, IFIH1, TRAFD1, DDR1, IER3, IL27, IL2, ORMDL3, BACH2, GLIS3, CD69, BCL2L15, LMO7, TYK2, GPR103, IL10, UBASH3A, PRKCQ, TRIM31, INS-IGF2, IGF2, IL2RB, IL21, NUPR1, CD226, AP4B1-AS1, LOC107984725, GSDMB, ZPBP2, SONP1, FCRL3, ADAD1, NAA25, CAPSL…
