## Supplemental Table 5 for "Multitissue Multiomics Integration Reveals Tissue-Specific Pathways, Gene Networks, and Drug Candidates for Type 1 Diabetes"

### Sheet: second.msea
Supplement Table 5: Tissue-specific Meta MSEA results for the supersets derived from canonical pathways and co-expression network modules for combined Cohort 1 and Cohort 2
Tissue label: 1: Blood, 2: Macrophage. 3: Monocyte, 4. Pancreas, 5: Subcutaneous Adipose, 6: Visceral Omentum Adipose, and 7: Lymphocyte.
MODULE	SOURCE	DESCR	P.blood	FDR.blood	P.macrophage	FDR.macrophage	P.monocyte	FDR.monocyte	P.lymphocyte	FDR.lymphocyte	P.pancreas	FDR.pancreas	P.sub.adipose	FDR.sub.adipose	P.vis.adipose	FDR.vis.adipose	METAP	FDR	SIGNIFICANT TISSUES
GTEX_V7_Adipose_Subcutaneous_WGCNA_27	GTEX_V7	Allograft rejection; antigen processing and presentation; inteferon alpha, beta and gamma signaling	4.78e-32	3.4e-30	3.19e-43	2.33e-41	2.1e-42	1.56e-40	1.12e-69	8.28e-68	1.25e-36	8.01e-35	6.46e-50	4.71e-48	5.13e-30	3.54e-28	7.15e-285	5.22e-283	1,2,3,4,5,6,7
T1D_positive	GWAS Catalog	Positive control gene set for T1DM	2.93e-19	4.16e-18	4.76e-40	1.16e-38	3.24e-38	1.2e-36	2.88e-38	1.07e-36	7.54e-21	9.65e-20	1.27e-29	1.86e-28	2.23e-16	2.2e-15	3.9e-184	1.43e-182	1,2,3,4,5,6,7
GTEX_V7_Pancreas_WGCNA_25	GTEX_V7	Antigen processing and presentation; systemic lupus erythematosus; leishmaia infection	3.69e-27	8.73e-26	9.58e-39	1.75e-37	7.25e-36	1.79e-34	3.1e-25	3.82e-24	4.01e-21	6.41e-20	6e-35	2.19e-33	7.65e-17	8.8e-16	2.14e-183	5.2e-182	1,2,3,4,5,6,7
GTEX_V7_Pancreas_WGCNA_6	GTEX_V7	Inteferon signaling; cell cell communication; cytokine signaling in immune system	1.31e-09	6.62e-09	2.86e-42	1.05e-40	2.58e-18	1.91e-17	1.17e-26	2.16e-25	3.02e-27	9.66e-26	6.15e-30	1.12e-28	5.21e-25	1.8e-23	1.91e-159	3.49e-158	1,2,3,4,5,6,7
GTEX_Whole_Blood_WGCNA_9	GTEX_V7	Antigen processing and presentation; pd1 signaling; translocation of ZAP-70 to Immunological synapse	3.39e-30	1.2e-28	5.84e-10	2.51e-09	1.85e-18	1.52e-17	2.61e-25	3.82e-24	1.26e-24	2.69e-23	3.29e-34	8e-33	2.2e-20	5.07e-19	8.94e-146	1.3e-144	1,2,3,4,5,6,7
GTEX_Whole_Blood_WGCNA_1	GTEX_V7	IGF1 pathway; cytokine signaling in immune system; IL6 pathway	2.21e-19	3.93e-18	2.83e-37	4.14e-36	2.07e-24	3.07e-23	1.1e-12	6.26e-12	6.18e-15	4.39e-14	4.87e-17	3.95e-16	5.71e-17	7.88e-16	5.7e-126	6.94e-125	1,2,3,4,5,6,7
GTEX_Whole_Blood_WGCNA_2	GTEX_V7	Metabolism of fatty acids, lipids and lipoproteins; amino acid degradation	5.48e-17	5.55e-16	6.47e-36	7.87e-35	2.19e-21	2.31e-20	2.79e-21	2.58e-20	3.9e-14	2.5e-13	7.61e-21	6.95e-20	5.15e-09	1.62e-08	5.59e-122	5.83e-121	1,2,3,4,5,6,7
CHD_positive	GWAS Catalog	Positive control gene set for coronary heart disease	3e-17	3.55e-16	1.78e-28	1.86e-27	5.06e-24	6.24e-23	5.62e-09	1.94e-08	4.44e-20	4.74e-19	5.05e-21	5.27e-20	3.23e-17	5.58e-16	2.03e-121	1.85e-120	1,2,3,4,5,6,7
GTEX_V7_Pancreas_WGCNA_5	GTEX_V7	Base excision repair; rhoa reg repair	1.04e-09	5.68e-09	4.58e-20	2.78e-19	8.33e-27	1.54e-25	5.32e-12	2.81e-11	1.99e-07	8.5e-07	1.35e-23	1.64e-22	9.77e-12	5.71e-11	8.77e-94	7.11e-93	1,2,3,4,5,6,7
Height_positive	GWAS Catalog	Positive control gene set for Height	2.22e-10	1.75e-09	1.25e-18	7.03e-18	1.12e-15	6.93e-15	3.43e-11	1.59e-10	1.87e-17	1.71e-16	1e-13	5.62e-13	4.62e-11	1.99e-10	3.1e-85	2.27e-84	1,2,3,4,5,6,7
M5669	kegg	Natural killer cell mediated cytotoxicity	8.74e-09	3.88e-08	6.02e-28	4.88e-27	6.63e-14	3.27e-13	7.77e-09	2.5e-08	8.8e-08	4.02e-07	8.23e-15	5.46e-14	8.78e-12	5.71e-11	1.57e-77	1.04e-76	1,2,3,4,5,6,7
rctm0567	reactome	Immunoregulatory interactions between a Lymphoid and a non-Lymphoid cell	4.23e-08	1.67e-07	8.93e-28	6.52e-27	1.08e-14	6.13e-14	3.23e-07	9.19e-07	1.39e-05	4.68e-05	1.77e-14	1.08e-13	9.93e-12	5.71e-11	8.25e-72	5.02e-71	1,2,3,4,5,6,7
GTEX_V7_Adipose_Subcutaneous_WGCNA_30	GTEX_V7	Calcium signaling pathway; circadian rhythm mammal; purine metabolism	8.27e-10	4.89e-09	3.14e-09	1.09e-08	0.00166573	0.00208923	6.73e-16	4.15e-15	6.92e-16	5.54e-15	2.58e-10	1.06e-09	6.58e-15	5.68e-14	2.99e-64	1.68e-63	1,2,3,4,5,6,7
GTEX_V7_Adipose_Subcutaneous_WGCNA_8	GTEX_V7	Metabolism of lipids, lipoproteins, amino acids and derivatives; amino acid degradation	3.64e-13	3.23e-12	0.0199465	0.0242682	0.00364547	0.00435104	8.05e-27	1.99e-25	5.45e-12	3.17e-11	1.41e-15	1.03e-14	3.87e-12	2.97e-11	1.08e-62	5.61e-62	1,2,3,4,5,6,7
GTEX_Whole_Blood_WGCNA_45	GTEX_V7	TCR signaling; PD1 signaling; translocation of zap 70 to immunological synapse	6.18e-10	3.99e-09	2.26e-05	4.13e-05	1.07e-09	3.3e-09	1.05e-23	1.11e-22			1.08e-12	5.25e-12			5.63e-50	2.74e-49	1,2,3,4,6
GTEX_V7_Adipose_Subcutaneous_WGCNA_18	GTEX_V7	Adipose Subcutaneous	2.3e-08	9.6e-08	0.000810972	0.00113848	6.77e-12	2.95e-11	8.6e-07	2.36e-06	1.99e-06	7.5e-06	2.04e-11	9.32e-11	4.15e-09	1.36e-08	4.58e-45	2.09e-44	1,2,3,4,5,6,7
M4741	kegg	Systemic lupus erythematosus	8.33e-06	2.36e-05	1.11e-05	2.19e-05	3.4e-05	5.25e-05	5.77e-09	1.94e-08	0.0106951	0.024446	2.04e-13	1.06e-12	1.7e-11	9.04e-11	5.44e-39	2.33e-38	1,2,3,4,5,6,7
rctm0261,..	reactome	Complement cascade	1.31e-06	4.43e-06	3.31e-07	8.09e-07	0.00153933	0.00196397	4.26e-09	1.57e-08			5.67e-10	2.18e-09	3.57e-11	1.64e-10	5.33e-37	2.16e-36	1,2,3,4,6,7
GTEX_V7_Adipose_Subcutaneous_WGCNA_11	GTEX_V7	Extracellular matrix organization; basal cell carcinoma; collagen formation	0.0138577	0.0234261	1.2e-12	5.84e-12	6.18e-08	1.34e-07	6.4e-08	1.89e-07	8.49e-06	3.02e-05	4.47e-08	1.31e-07	3.35e-05	7.23e-05	7.24e-37	2.78e-36	1,2,3,4,5,6,7
GTEX_V7_Adipose_Visceral_Omentum_WGCNA_57	GTEX_V7	Primary Immunodeficiency; IL-7 pathway	2.56e-05	6.73e-05	2.46e-09	8.96e-09	7.04e-08	1.49e-07	5.75e-18	3.87e-17			9.89e-06	1.64e-05	0.00399492	0.00710651	3.31e-36	1.21e-35	1,2,3,4,6,7
GTEX_V7_Adipose_Subcutaneous_WGCNA_25	GTEX_V7	HIV Nef pathway; generic transcription pathway; mitotic cell cycle	3.2e-09	1.51e-08	0.182292	0.204728	0.407609	0.424832	5.14e-20	4.23e-19	6.78e-09	3.62e-08	6.07e-06	1.11e-05	9.87e-08	2.62e-07	1.44e-32	4.99e-32	1,2,5,6,7
GTEX_V7_Adipose_Subcutaneous_WGCNA_4	GTEX_V7	HIV Nef pathway; generic transcription pathway; mitotic cell cycle	1.33e-07	4.96e-07	3.32e-07	8.09e-07	3.99e-05	5.92e-05	5.28e-10	2.3e-09	0.00310788	0.00765017	0.000195473	0.000297282	4.56e-06	1.05e-05	8.8e-32	2.92e-31	1,2,3,4,5,6,7
M16894	kegg	Complement and coagulation cascades	9.78e-06	2.67e-05	2.98e-05	5.3e-05	0.00293064	0.00355521	2.93e-09	1.2e-08	0.0316976	0.0654402	1.62e-08	4.94e-08	3.7e-10	1.34e-09	7.33e-31	2.33e-30	1,2,3,4,6,7
rctm0493	reactome	Gene Expression	6.86e-05	0.000162451	0.00115088	0.00158517	1.43e-08	3.64e-08	4.34e-06	1.04e-05	0.0665797	0.129124	4.34e-09	1.51e-08	1.07e-08	3.07e-08	1.43e-29	4.35e-29	1,2,3,4,6,7
rctm0989	reactome	Regulation of Complement cascade							2.28e-11	1.12e-10			2.61e-10	1.06e-09	1.85e-11	9.11e-11	1.87e-29	5.45e-29	2,6,7
GTEX_V7_Adipose_Visceral_Omentum_WGCNA_23	GTEX_V7	NOTCH pathway	2.15e-06	6.69e-06	8.22e-06	1.82e-05	0.00545315	0.00640528	7.87e-06	1.71e-05	0.0214128	0.0456805	5.69e-08	1.57e-07	7.24e-11	2.94e-10	3.46e-29	9.73e-29	1,2,3,4,5,6,7
GTEX_V7_Adipose_Visceral_Omentum_WGCNA_10	GTEX_V7	MAPK pathway; MYC pathway; basal cell carcinoma	6.39e-07	2.27e-06	9.52e-06	1.99e-05	5.31e-11	2.18e-10	0.00059496	0.00115861	0.00262261	0.00671388	1.1e-07	2.87e-07	0.00714367	0.011736	1.07e-28	2.89e-28	1,2,3,4,5,6,7
GTEX_Whole_Blood_WGCNA_23	GTEX_V7	Rac1 pathway; signal regulatory protein sirp family interactions; smad2/3 pathway	0.0267684	0.0413164	4.21e-28	3.84e-27	7.9e-19	7.31e-18	0.0272878	0.0420687	0.406551	0.448608	6.36e-06	1.13e-05	0.223163	0.252431	3.97e-28	1.04e-27	1,2,3,4,6
rctm0566	reactome	Immune System	0.000292703	0.000670384	5.78e-05	9.83e-05	2.17e-05	3.41e-05	3.26e-06	8.04e-06	0.0945629	0.151301	1.46e-06	3.23e-06	8.4e-09	2.52e-08	1.21e-25	3.04e-25	1,2,3,4,6,7
M16004	kegg	Antigen processing and presentation	0.00110071	0.00217084	1.35e-11	6.17e-11	8.6e-16	5.78e-15	0.283386	0.29958			1.82e-05	2.88e-05	0.00401672	0.00710651	7.98e-25	1.94e-24	1,3,4,6,7
rctm1133,..	reactome	Signaling by NOTCH	7.32e-06	2.17e-05	5.79e-05	9.83e-05	0.100483	0.106225	7.01e-06	1.57e-05	0.111133	0.173475	9.3e-09	2.95e-08	2.05e-10	7.87e-10	1.35e-24	3.19e-24	1,2,3,6,7
rctm0331	reactome	Disease	0.00821253	0.0144754	6.27e-06	1.43e-05	2.58e-10	9.54e-10	1.07e-06	2.82e-06	0.0622006	0.124401	3.14e-06	6.12e-06	0.00476363	0.00821726	1.08e-23	2.45e-23	1,2,3,4,6,7
GTEX_V7_Adipose_Subcutaneous_WGCNA_24	GTEX_V7	DNA replication; lipid metabolism; synthesis of PA	5.55e-10	3.94e-09	7.21e-05	0.00011447	0.0177663	0.0196225	0.00597152	0.010043	2.59e-05	8.29e-05	2.56e-06	5.19e-06	0.0153946	0.0230919	6.26e-22	1.38e-21	1,2,3,4,5,6,7
rctm1417,..	reactome	tRNA Aminoacylation	0.000763753	0.0015949	6.18e-08	1.81e-07	1.55e-08	3.82e-08	0.0282516	0.0426657	0.00035525	0.000947333	4.46e-07	1.05e-06	0.214581	0.246769	1.77e-21	3.8e-21	1,2,3,4,5,7
M7946	kegg	Notch signaling pathway	2.17e-06	6.69e-06	8.82e-06	1.89e-05	0.0644607	0.0691318	2.81e-06	7.17e-06			1.33e-09	4.84e-09			4.57e-21	9.54e-21	1,2,3,6
M11911	kegg	ABC transporters	0.000580327	0.00124858	5.95e-09	1.89e-08	1.55e-09	4.41e-09	0.774079	0.795581	0.210402	0.306039	5.3e-07	1.21e-06	1.27e-05	2.84e-05	5.5e-20	1.11e-19	1,3,4,6,7
rctm0089,..	reactome	Adaptive Immune System	0.0321041	0.0465182	6.29e-13	3.28e-12	2.38e-13	1.1e-12	0.0882075	0.107006	0.37075	0.423714	0.000214742	0.000319922	0.00589675	0.0099238	8.24e-20	1.63e-19	1,3,4,6,7
rctm1107	reactome	Signal Transduction	0.00563634	0.0108157	1.07e-05	2.17e-05	6.11e-09	1.61e-08	4.11e-08	1.27e-07	0.315083	0.411537	0.00153395	0.0021128	0.00832882	0.0133648	1.78e-19	3.42e-19	1,2,3,4,6,7
GTEX_V7_Adipose_Subcutaneous_WGCNA_42	GTEX_V7	NOTCH; Transcription; Regulatory RNA pathway	0.0059672	0.0111492	3.98e-09	1.32e-08	5.01e-09	1.37e-08	0.15783	0.185388	0.0125518	0.0277006	2.38e-07	5.79e-07	0.153134	0.185372	6.12e-19	1.14e-18	1,3,4,5,6
GTEX_V7_Adipose_Subcutaneous_WGCNA_23	GTEX_V7	Taurine and hypotaurine metabolism	0.00623537	0.0113516	0.152172	0.176327	0.000843092	0.00111409	6.8e-06	1.57e-05	0.0884691	0.151301	2.04e-07	5.14e-07	3.01e-09	1.04e-08	7.68e-19	1.4e-18	1,2,4,6,7
GTEX_V7_Adipose_Subcutaneous_WGCNA_71	GTEX_V7	Chemotaxis; Lysosome	0.00835906	0.0144754	0.254141	0.281095	1.4e-09	4.13e-09	0.0555082	0.0733502	4.21e-05	0.000122595	5.82e-08	1.57e-07	0.0214551	0.0302123	7.45e-17	1.33e-16	1,4,5,6,7
GTEX_V7_Pancreas_WGCNA_28	GTEX_V7	FoxO pathway; jak stat signaling pathway; IL1/2 pathway	0.394062	0.441772	2.17e-09	8.34e-09	1.27e-10	4.95e-10	0.0028274	0.00510312	0.0902267	0.151301	0.0483795	0.0543339	0.000388795	0.000789025	1.66e-16	2.89e-16	2,3,4,7
rctm1065,..	reactome	S Phase	0.0390629	0.0554694	2.67e-07	6.95e-07	1.92e-08	4.43e-08	0.0193925	0.0305329	0.0925961	0.151301	0.0026556	0.00358998	0.00380437	0.00709463	7.14e-16	1.21e-15	2,3,4,6,7
rctm0120	reactome	Apoptosis	0.0219268	0.0353819	1.56e-09	6.32e-09	6.5e-07	1.34e-06	0.0743247	0.0948281	0.290965	0.389009	0.000421079	0.000614775	0.00360659	0.00691264	1.89e-15	3.14e-15	1,3,4,6,7
rctm0917,..	reactome	Protein folding	0.0151968	0.0250924	0.77312	0.794898	6.55e-06	1.1e-05	0.00691918	0.0113782	0.000137479	0.00038255	7.12e-09	2.36e-08	0.0125574	0.0192547	3.79e-14	6.15e-14	1,2,4,5,6,7
GTEX_V7_Pancreas_WGCNA_16	GTEX_V7	Pathogenic Escherichia coli infection; mRNA splicing; sucrose metabolism	3.53e-05	8.94e-05	7.17e-05	0.00011447	1.88e-08	4.43e-08	0.278932	0.299144	0.0920965	0.151301	0.00296073	0.0039297	0.0338196	0.046671	3.92e-14	6.22e-14	1,3,4,6,7
M1724	kegg	RNA polymerase	0.0290243	0.0429317	1.61e-07	4.35e-07	6.97e-10	2.24e-09	0.222636	0.249622			0.000470676	0.000673713	0.128616	0.158473	4.43e-14	6.88e-14	1,3,4,6
M11190	kegg	Dorso-ventral axis formation	0.000878382	0.00178186	2.2e-05	4.13e-05	0.0144101	0.0161568	0.00145929	0.00269968			2.16e-05	3.36e-05			8.94e-14	1.36e-13	1,2,3,4,6
GTEX_Whole_Blood_WGCNA_40	GTEX_V7	DNA synthesis; cell cycle, mitotic	0.0247671	0.039077	0.0146706	0.0181518	9.05e-07	1.76e-06	0.00388237	0.00684037	0.00617574	0.0146388	0.0290957	0.0342578	0.000448331	0.000883852	1.51e-13	2.26e-13	1,2,3,4,5,6,7
rctm0687	reactome	Metabolism of mRNA	0.0480775	0.0644057	0.000151508	0.000235321	1.72e-05	2.77e-05	9.11e-05	0.000187237	0.077904	0.146643	0.0111092	0.0142275	0.00989848	0.0155226	2e-13	2.91e-13	2,3,4,6,7
rctm0116	reactome	Antigen Presentation: Folding, assembly and peptide loading of class I MHC			1.73e-08	5.28e-08	2.14e-06	3.96e-06									4.29e-13	6.14e-13	3,4
M8232	kegg	Long-term depression	0.0287784	0.0429317	0.000570819	0.000833396	0.0216419	0.0235514	0.0355851	0.0506404	0.400428	0.448608	7.38e-06	1.28e-05	1.57e-07	4.02e-07	8.38e-13	1.18e-12	1,3,4,6,7
rctm0522,..	reactome	HIV Infection	0.503884	0.533966	1.29e-07	3.62e-07	4.96e-10	1.67e-09	0.0302452	0.044763	0.327271	0.412278	0.0361172	0.0418501	0.0381822	0.0516582	4.55e-11	6.27e-11	2,3,4,6
GTEX_V7_Pancreas_WGCNA_4	GTEX_V7	mTOR pathway; CD40 pathway; base excision repair	0.0500944	0.0658648	0.00187019	0.00248225	9.07e-05	0.000129051	0.0322361	0.046774	0.164835	0.251177	1.51e-06	3.24e-06	0.123205	0.154566	7.65e-11	1.03e-10	2,3,4,6
T2D_positive	GWAS Catalog	Positive control gene set for T2DM	0.113815	0.136964	0.0879296	0.10353	0.0106168	0.0120869	2.42e-19	1.79e-18	0.271971	0.378395	0.188203	0.196269	0.0810988	0.103626	1.49e-10	1.97e-10	2,4
rctm0244	reactome	Class B/2 (Secretin family receptors)	0.110948	0.136964	0.728827	0.760062	0.473288	0.479771	0.201172	0.229027	6.86e-08	3.38e-07	3.21e-06	6.12e-06	6.5e-08	1.79e-07	1.86e-10	2.42e-10	5,6,7
rctm1154,..	reactome	Signaling by the B Cell Receptor (BCR)	0.57508	0.600451	4.14e-07	9.76e-07	1.04e-06	1.97e-06	0.0545871	0.0733502	0.370008	0.423714	0.0130098	0.0163745	0.0160208	0.0235198	1.2e-09	1.54e-09	3,4,6,7
GTEX_V7_Adipose_Visceral_Omentum_WGCNA_54	GTEX_V7	Fcgamma receptor (FCGR) dependent phagocytosis; Chemokine signaling pathway; IL8-CXCR pathway	0.740939	0.751524	5.79e-24	3.84e-23	1.35e-14	7.13e-14	0.785933	0.796699	0.35367	0.423714	0.708105	0.708105	0.671904	0.681784	1.93e-09	2.43e-09	3,4
rctm0471,..	reactome	GABA receptor activation	0.000407432	0.000903989	0.17546	0.200134	4.08e-05	5.92e-05	2.71e-05	5.74e-05	0.328534	0.412278	0.00684595	0.00892418	0.389787	0.413774	2.64e-09	3.27e-09	1,2,4,6
rctm0683	reactome	Metabolism of amino acids and derivatives	0.0423678	0.0589826	0.00202602	0.00264106	0.000164059	0.000224821	0.146775	0.175183	0.0902422	0.151301	0.0152664	0.0188889	0.0171358	0.0246327	9.75e-09	1.19e-08	3,4,6,7
GTEX_Whole_Blood_WGCNA_20	GTEX_V7	Regulation of ornithine decarboxylase (ODC); CDK-mediated phosphorylation and removal of Cdc6; proteasome	0.0704309	0.0909199	1.43e-05	2.75e-05	0.00186282	0.00229748	0.00106266	0.00201632	0.190312	0.283256	0.0883023	0.09621	0.266747	0.295602	2.21e-08	2.65e-08	3,4,5,6
rctm1150	reactome	Signaling by Wnt	0.259226	0.301722	0.000175132	0.000266346	0.000136144	0.000190088	0.999984	0.999984	9.47e-07	3.79e-06	2.24e-06	4.67e-06	0.0787877	0.102573	2.25e-08	2.65e-08	2,3,4
rctm0656,..	reactome	M Phase	0.294915	0.337725	0.000224984	0.00033518	6.39e-06	1.1e-05	0.170461	0.197095	0.337154	0.414959	0.0483531	0.0543339	0.0528164	0.0700832	3.96e-07	4.58e-07	3,4
rctm0947,..	reactome	RNA Polymerase I, RNA Polymerase III, and Mitochondrial Transcription	0.61477	0.63259	0.000635427	0.000909532	5.15e-08	1.15e-07	0.0542953	0.0733502	0.675457	0.686178	0.000794108	0.00111481	0.4048	0.4232	6.55e-07	7.47e-07	3,4,6
M4085	kegg	Primary immunodeficiency					2.88e-10	1.02e-09	0.27696	0.299144							7.92e-07	8.89e-07	4
M13380	kegg	Neuroactive ligand-receptor interaction	0.113782	0.136964	0.842606	0.854309	0.00931305	0.0107682	0.0731872	0.0948281	0.774443	0.774443	1.38e-05	2.24e-05	1.57e-06	3.75e-06	2.37e-06	2.62e-06	4,6,7
rctm1128,..	reactome	Signaling by GPCR	0.104594	0.13261	0.28045	0.305565	0.000238669	0.000321118	0.000503689	0.00100738	0.462582	0.493421	0.0159949	0.0194604	0.307331	0.331342	8.77e-06	9.56e-06	2,4,6
GTEX_V7_Adipose_Subcutaneous_WGCNA_2	GTEX_V7	Metabolism of fatty acids, lipids and lipoproteins; amino acid degradation	0.0476579	0.0644057	0.0035403	0.00453407	4.08e-05	5.92e-05	0.396654	0.413414	0.544679	0.571467	0.0207761	0.0248633	0.21079	0.246517	9.86e-06	1.06e-05	3,4,6
M4013	kegg	Gap junction	0.130072	0.153919	0.00126094	0.00170461	2.25e-06	3.97e-06	0.0758479	0.0951313	0.254504	0.361961	0.275054	0.278875	0.561064	0.577812	1.02e-05	1.08e-05	3,4
M2044	kegg	Spliceosome	0.810582	0.810582	0.0130074	0.0163714	6.88e-06	1.13e-05	0.0158543	0.0255047	0.291757	0.389009	0.228662	0.235103	0.156546	0.186236	6.32e-05	6.59e-05	2,3,4
rctm0952,..	reactome	RNA Polymerase II Transcription Elongation	0.45934	0.494138	0.0314598	0.0376486	8.46e-07	1.69e-06	0.0377013	0.0526396	0.443222	0.480783	0.0579293	0.0640733	0.748286	0.748286	0.000148283	0.00015246	3,4
rctm0449	reactome	G alpha (s) signalling events	0.398217	0.441772	0.899951	0.899951	0.472248	0.479771	0.227175	0.25091	0.36409	0.423714	9.29e-06	1.58e-05	1.65e-07	4.06e-07	0.000158163	0.00016036	6,7
M18155	kegg	Insulin signaling pathway	0.419616	0.45835	0.367629	0.388941	2.21e-06	3.97e-06	0.0047018	0.00809147	0.581195	0.599943	0.123428	0.132503	0.269898	0.295602	0.000221447	0.000221447	2,4
