## Supplemental Table 6A for "Multitissue Multiomics Integration Reveals Tissue-Specific Pathways, Gene Networks, and Drug Candidates for Type 1 Diabetes"

### Sheet: Cohort1.combined.islet.results
Supplement Table 6A: Pancreatic islet MSEA results for canonical pathways and co-expression modules for Cohort 1
MODULE	P	FREQ	NGENES	NMARKER	DENSITY	FDR	PATHWAY DESCRIPTION
GTEX_V7_Pancreas_WGCNA_25	1.22e-09	0.000216594	22	2853	0.99965	1.73e-07	Antigen processing and presentation; systemic lupus erythematosus; leishmaia infection
GTEX_V7_Adipose_Subcutaneous_WGCNA_27	1.68e-08	0.000230568	34	3014	0.999668	1.79e-06	Allograft rejection; antigen processing and presentation; inteferon alpha, beta and gamma signaling
T1D_positive	2.21e-06	0.000251528	12	1354	0.999262	0.000187884	Positive control gene set for T1DM
GTEX_Whole_Blood_WGCNA_9	5.12e-06	0.000251528	33	1561	1	0.000362712	Antigen processing and presentation; pd1 signaling; translocation of ZAP-70 to Immunological synapse
GTEX_V7_Adipose_Subcutaneous_WGCNA_4	2.44e-05	0.000265502	85	3618	1	0.00147943	HIV Nef pathway; generic transcription pathway; mitotic cell cycle
GTEX_V7_Adipose_Subcutaneous_WGCNA_30	4.18e-05	0.000286463	16	874	1	0.00222267	Calcium signaling pathway; circadian rhythm mammal; purine metabolism
T2D_positive	0.000101022	0.00031441	20	1145	1	0.00477046	Positive control gene set for T2DM
GTEX_V7_Adipose_Subcutaneous_WGCNA_8	0.000316311	0.000412227	64	1815	1	0.0134432	Metabolism of lipids, lipoproteins, amino acids and derivatives; amino acid degradation
GTEX_V7_Pancreas_WGCNA_19	0.00136514	0.000943231	32	1370	1	0.0527442
GTEX_V7_Adipose_Subcutaneous_WGCNA_20	0.00193193	0.00134847	45	1429	1	0.0684224
Height_positive	0.00427826	0.00312314	54	1487	1	0.139866	Positive control gene set for Height
M16848	0.00492851	0.00364716	12	238	1	0.143091	Epithelial cell signaling in Helicobacter pylori infection
GTEX_Whole_Blood_WGCNA_1	0.00506102	0.00374498	65	1750	1	0.144582	IGF1 pathway; cytokine signaling in immune system; IL6 pathway
GTEX_V7_Adipose_Subcutaneous_WGCNA_18	0.00605258	0.00461135	47	1744	1	0.160772	Peptidyl-Proline Modification; Cellular Response To Calcium Ion (trend only*)
GTEX_V7_Pancreas_WGCNA_28	0.00708057	0.00552664	12	160	1	0.177014	FoxO pathway; jak stat signaling pathway; IL1/2 pathway
rctm1130	0.00808713	0.00646987	14	250	1	0.18016	Signaling by Insulin receptor
CHD_positive	0.00841729	0.00680524	25	677	1	0.181339	Positive control gene set for coronary heart disease
M5669	0.00851235	0.00687511	12	342	1	0.18187	Natural killer cell mediated cytotoxicity
M19540	0.00915822	0.0075179	17	461	1	0.185345	Oxidative phosphorylation
GTEX_V7_Adipose_Subcutaneous_WGCNA_25	0.0124509	0.0107389	19	651	1	0.240529	HIV Nef pathway; generic transcription pathway; mitotic cell cycle
rctm0566	0.0198676	0.018145	61	701	1	0.367119	Immune System
GTEX_Whole_Blood_WGCNA_40	0.0224819	0.0208769	11	306	1	0.398118	DNA synthesis; cell cycle, mitotic
M18155	0.0258891	0.0244751	14	171	1	0.440115	Insulin signaling pathway
GTEX_V7_Adipose_Subcutaneous_WGCNA_53	0.0279742	0.026648	10	206	1	0.448712
M7761	0.0296141	0.0284856	10	247	1	0.457218	Melanogenesis
M19428	0.0298639	0.0287511	15	279	1	0.459268	Wnt signaling pathway
rctm0331	0.0337271	0.0328384	58	914	0.998907	0.489303	Disease
rctm1107	0.0348209	0.0340611	60	1066	1	0.495469	Signal Transduction
rctm0119	0.0366535	0.0360314	15	418	1	0.502508	Antiviral mechanism by IFN-stimulated genes
GTEX_V7_Pancreas_WGCNA_6	0.0401323	0.0397485	123	1890	1	0.520569	Inteferon signaling; cell cell communication; cytokine signaling in immune system
rctm0089	0.0404899	0.0401188	61	1120	1	0.522985	Adaptive Immune System
GTEX_V7_Adipose_Subcutaneous_WGCNA_10	0.0443913	0.0441642	38	785	1	0.554891
GTEX_V7_Pancreas_WGCNA_15	0.0495055	0.049607	35	735	1	0.601138
GTEX_V7_Adipose_Visceral_Omentum_WGCNA_10	0.0535474	0.053848	46	833	1	0.632157	MAPK pathway; MYC pathway; basal cell carcinoma
rctm0385	0.0587391	0.0593188	14	229	0.995652	0.674705	Eukaryotic Translation Termination
GTEX_V7_Pancreas_WGCNA_11	0.0622546	0.0630079	90	1276	1	0.687138
GTEX_V7_Adipose_Visceral_Omentum_WGCNA_6	0.0632048	0.064	37	432	1	0.690831
rctm0565	0.0662211	0.0670672	15	418	1	0.703599	ISG15 antiviral mechanism
GTEX_Whole_Blood_WGCNA_20	0.0680605	0.0691354	20	647	1	0.705505	Regulation of ornithine decarboxylase (ODC); CDK-mediated phosphorylation and removal of Cdc6; proteasome
rctm0077	0.072562	0.0737397	10	206	1	0.734258	Activation of the mRNA upon binding of the cap-binding complex and eIFs, and subsequent binding to 43S
rctm1059	0.0798463	0.0814114	10	206	1	0.751749	Ribosomal scanning and start codon recognition
rctm0789	0.0804942	0.0820891	14	229	0.995652	0.753245	Nonsense Mediated Decay Independent of the Exon Junction Complex
rctm1303	0.0811481	0.0827948	10	206	1	0.75478	Translation initiation complex formation
rctm0482	0.0815962	0.0832978	17	237	0.995798	0.755842	GTP hydrolysis and joining of the 60S ribosomal subunit
rctm0211	0.0945782	0.0969362	17	237	0.995798	0.784882	Cap-dependent Translation Initiation
rctm0611	0.0954229	0.0978515	21	506	1	0.786666	Interferon Signaling
M12868	0.0964539	0.0989974	42	571	1	0.788829	Pathways in cancer
rctm0635	0.0983646	0.100975	17	237	0.995798	0.792791	L13a-mediated translational silencing of Ceruloplasmin expression
rctm0117	0.0985103	0.101135	11	159	1	0.793091	Antigen processing-Cross presentation
rctm0003	0.100895	0.103581	17	237	0.995798	0.797953	3' -UTR-mediated translational regulation
rctm0383	0.103464	0.106222	14	229	0.995652	0.801603	Eukaryotic Translation Elongation
GTEX_V7_Adipose_Subcutaneous_WGCNA_11	0.104752	0.107493	42	873	1	0.802877	Extracellular matrix organization; basal cell carcinoma; collagen formation
GTEX_Whole_Blood_WGCNA_2	0.107026	0.109708	83	1725	1	0.805102	Metabolism of fatty acids, lipids and lipoproteins; amino acid degradation
rctm0358	0.107409	0.110128	10	150	1	0.805472	ER-Phagosome pathway
rctm0384	0.1086	0.111371	17	237	0.995798	0.80662	Eukaryotic Translation Initiation
GTEX_Whole_Blood_WGCNA_47	0.10919	0.111972	13	509	1	0.807186
M189	0.115319	0.118183	14	229	0.995652	0.812933	Ribosome
GTEX_Whole_Blood_WGCNA_5	0.115449	0.118351	72	962	1	0.813053
rctm1302	0.116748	0.119686	19	268	0.996283	0.813555	Translation
rctm0476	0.126679	0.129684	40	914	1	0.815096	GPCR ligand binding
rctm0291	0.126979	0.130033	10	20	1	0.815142	Cytosolic sensors of pathogen-associated DNA
rctm1150	0.129365	0.13243	23	692	1	0.815498	Signaling by Wnt
GTEX_V7_Adipose_Subcutaneous_WGCNA_73	0.129377	0.132451	12	408	1	0.8155
rctm0437	0.134579	0.137656	10	206	1	0.816263	Formation of the ternary complex, and subsequently, the 43S complex
rctm1045	0.13459	0.137663	10	243	1	0.816265	Respiratory electron transport
GTEX_V7_Pancreas_WGCNA_16	0.13602	0.139158	22	214	1	0.816471	Pathogenic Escherichia coli infection; mRNA splicing; sucrose metabolism
rctm1372	0.138682	0.141876	12	577	1	0.81685	WNT ligand biogenesis and trafficking
GTEX_Whole_Blood_WGCNA_28	0.141695	0.14495	12	91	1	0.817274
rctm0493	0.143186	0.146459	57	1050	0.999049	0.817482	Gene Expression
GTEX_V7_Pancreas_WGCNA_18	0.143296	0.146578	33	815	1	0.817497
rctm0852	0.148947	0.152286	14	229	0.995652	0.81827	Peptide chain elongation
rctm0411	0.150847	0.154292	16	136	1	0.818526	Factors involved in megakaryocyte development and platelet production
rctm0428	0.152425	0.155822	17	237	0.995798	0.818736	Formation of a pool of free 40S subunits
rctm0576	0.153711	0.157163	16	234	0.995745	0.818907	Influenza Viral RNA Transcription and Replication
rctm0734	0.155358	0.158868	12	70	1	0.819124	MyD88-independent cascade
rctm0575	0.155934	0.159483	23	377	0.997354	0.819199	Influenza Life Cycle
rctm0222	0.161664	0.165142	15	80	1	0.819912	Cell junction organization
rctm0656	0.162045	0.165548	32	890	1	0.819952	M Phase
M6370	0.162668	0.166211	10	71	1	0.820018	p53 signaling pathway
rctm1286	0.165596	0.16916	15	153	1	0.820326	Toll-Like Receptors Cascades
rctm0951	0.167689	0.171291	12	88	1	0.820544	RNA Polymerase II Transcription
rctm0289	0.169973	0.173645	36	542	1	0.820779	Cytokine Signaling in Immune system
rctm0305	0.170008	0.173687	15	147	1	0.820783	DNA Replication Pre-Initiation
rctm1417	0.170635	0.174323	10	512	1	0.820847	tRNA Aminoacylation
rctm0574	0.174181	0.177942	23	377	0.997354	0.821208	Influenza Infection
rctm1291	0.178937	0.18277	17	138	1	0.821685	Transcription
rctm0788	0.179127	0.182938	16	267	0.996269	0.821704	Nonsense Mediated Decay Enhanced by the Exon Junction Complex
GTEX_V7_Adipose_Subcutaneous_WGCNA_40	0.181587	0.185432	13	161	1	0.821947
GTEX_V7_Pancreas_WGCNA_39	0.184221	0.188171	16	312	1	0.822205
GTEX_V7_Adipose_Subcutaneous_WGCNA_52	0.184273	0.188227	10	176	1	0.82221
rctm0790	0.1844	0.188374	16	267	0.996269	0.822223	Nonsense-Mediated Decay
M16894	0.184481	0.188437	14	212	1	0.822231	Complement and coagulation cascades
rctm1101	0.186714	0.190652	20	523	1	0.822448	Separation of Sister Chromatids
rctm1044	0.18702	0.190938	12	412	1	0.822477	Resolution of Sister Chromatid Cohesion
M7253	0.188363	0.192279	18	76	1	0.822607	Focal adhesion
rctm0718	0.18927	0.193181	20	523	1	0.822694	Mitotic Metaphase and Anaphase
rctm0217	0.190958	0.194809	10	113	1	0.822856	Cdc20:Phospho-APC/C mediated degradation of Cyclin A
rctm1128	0.197208	0.201125	41	752	1	0.823447	Signaling by GPCR
rctm1279	0.205263	0.209244	12	70	1	0.824192	Toll Like Receptor 3 (TLR3) Cascade
GTEX_V7_Adipose_Subcutaneous_WGCNA_22	0.207719	0.211661	32	834	1	0.824415
rctm0224	0.207754	0.211689	22	102	1	0.824418	Cell-Cell communication
rctm1358	0.218221	0.222218	14	229	0.995652	0.825355	Viral mRNA Translation
GTEX_V7_Adipose_Subcutaneous_WGCNA_100	0.22043	0.224405	10	585	1	0.825549
HDLC_Control	0.221158	0.225146	15	332	1	0.825613	Positive control gene set for HDLC
rctm0314	0.221676	0.225614	11	115	1	0.825658	Degradation of beta-catenin by the destruction complex
rctm1189	0.225012	0.22894	12	123	1	0.825948	Synthesis of DNA
rctm0985	0.225477	0.22938	10	113	1	0.825988	Regulation of APC/C activators between G1/S and early anaphase
rctm0811	0.228444	0.232356	10	120	1	0.826244	Orc1 removal from chromatin
GTEX_V7_Adipose_Subcutaneous_WGCNA_41	0.230282	0.23418	10	70	1	0.826402
GTEX_V7_Pancreas_WGCNA_43	0.231189	0.235116	12	242	0.995885	0.826479
rctm1087	0.233685	0.237583	16	260	0.996169	0.826692	SRP-dependent cotranslational protein targeting to membrane
GTEX_V7_Pancreas_WGCNA_27	0.234223	0.238162	15	329	1	0.826737
GTEX_V7_Adipose_Subcutaneous_WGCNA_13	0.234338	0.238274	47	982	1	0.826747
rctm0844	0.234536	0.238456	20	129	1	0.826764	PPARA Activates Gene Expression
rctm1296	0.236831	0.240601	10	26	1	0.826958	Transcriptional Regulation of White Adipocyte Differentiation
rctm0855	0.236867	0.240629	16	302	1	0.826961	Peptide ligand-binding receptors
GTEX_V7_Adipose_Subcutaneous_WGCNA_38	0.240513	0.244402	21	695	1	0.827266
M16121	0.249433	0.253079	10	38	1	0.828004	Fc gamma R-mediated phagocytosis
rctm0717	0.249517	0.253156	38	925	1	0.828011	Mitotic M-M/G1 phases
GTEX_V7_Pancreas_WGCNA_1	0.249719	0.253359	326	7301	0.999589	0.828027
rctm0021	0.256003	0.259661	10	113	1	0.828538	APC/C:Cdc20 mediated degradation of mitotic proteins
rctm0039	0.258821	0.262526	13	150	1	0.828765	Activated TLR4 signalling
GTEX_V7_Adipose_Visceral_Omentum_WGCNA_24	0.263997	0.267766	24	1141	1	0.829179
M7272	0.2646	0.268346	12	279	1	0.829227	Parkinson's disease
rctm1181	0.265307	0.269024	10	120	1	0.829283	Switching of origins to a post-replicative state
rctm1405	0.267896	0.271595	10	123	1	0.829487	p53-Dependent G1 DNA Damage Response
rctm1266	0.270882	0.274571	20	338	1	0.829722	The citric acid (TCA) cycle and respiratory electron transport
rctm1046	0.276797	0.280447	10	243	1	0.830184	Respiratory electron transport, ATP synthesis by chemiosmotic coupling, and heat production by uncoupling proteins.
M13486	0.27681	0.280454	21	334	1	0.830185	Huntington's disease
GTEX_V7_Adipose_Visceral_Omentum_WGCNA_31	0.278474	0.282012	13	48	1	0.830314
rctm0219	0.282453	0.285883	16	193	1	0.830621	Cell Cycle Checkpoints
M9809	0.283789	0.287169	21	537	1	0.830724	Cytokine-cytokine receptor interaction
M2044	0.287285	0.290536	10	196	1	0.830991	Spliceosome
rctm0304	0.292584	0.29556	15	147	1	0.831393	DNA Replication
rctm0990	0.293852	0.296838	12	131	1	0.831489	Regulation of DNA replication
rctm1173	0.297828	0.300877	10	123	1	0.831788	Stabilization of p53
rctm1154	0.303387	0.306473	19	152	1	0.832203	Signaling by the B Cell Receptor (BCR)
rctm0064	0.306406	0.309457	11	122	1	0.832427	Activation of NF-kappaB in B Cells
rctm0780	0.306451	0.309506	13	179	1	0.832431	Neurotransmitter Receptor Binding And Downstream Transmission In The Postsynaptic Cell
TC_Control	0.307328	0.310386	17	365	1	0.832496	Positive control gene set for TC
rctm0137	0.308449	0.311511	12	131	1	0.832578	Assembly of the pre-replicative complex
GTEX_V7_Adipose_Visceral_Omentum_WGCNA_35	0.308599	0.31163	12	134	1	0.832589
GTEX_Whole_Blood_WGCNA_10	0.309661	0.312706	67	1393	1	0.832668
rctm1020	0.311892	0.31483	11	114	1	0.832832	Regulation of mitotic cell cycle
rctm1117	0.312009	0.314928	16	66	1	0.832841	Signaling by ERBB4
rctm0143	0.314646	0.31761	10	123	1	0.833034	Autodegradation of the E3 ubiquitin ligase COP1
rctm1395	0.316439	0.319448	17	214	1	0.833158	mRNA Processing
GTEX_V7_Adipose_Subcutaneous_WGCNA_44	0.316925	0.319937	10	204	1	0.833175
rctm1240	0.321107	0.324052	12	70	1	0.833318	TRIF-mediated TLR3/TLR4 signaling
rctm0120	0.321386	0.324304	25	280	1	0.833328	Apoptosis
rctm0657	0.32192	0.324863	15	147	1	0.833346	M/G1 Transition
rctm0189	0.322016	0.324933	11	123	1	0.83335	CDT1 association with the CDC6:ORC:origin complex
rctm1280	0.322081	0.324989	13	150	1	0.833352	Toll Like Receptor 4 (TLR4) Cascade
GTEX_V7_Pancreas_WGCNA_7	0.328257	0.331088	62	967	1	0.833562
rctm0720	0.328903	0.331717	14	685	1	0.833584	Mitotic Prometaphase
rctm0986	0.329316	0.332073	11	142	1	0.833598	Regulation of Apoptosis
M18306	0.333931	0.336678	20	66	1	0.833754	Regulation of actin cytoskeleton
GTEX_V7_Adipose_Subcutaneous_WGCNA_50	0.337452	0.340213	16	179	1	0.833872
rctm0683	0.339267	0.342002	30	647	1	0.833933	Metabolism of amino acids and derivatives
rctm1285	0.340741	0.343497	11	98	1	0.833982	Toll Like Receptor TLR6:TLR2 Cascade
GTEX_V7_Adipose_Subcutaneous_WGCNA_66	0.341627	0.344349	15	246	1	0.834012
rctm0246	0.342145	0.344929	32	588	1	0.834029	Class I MHC mediated antigen processing & presentation
rctm1065	0.342254	0.345027	14	170	1	0.834033	S Phase
rctm0447	0.343727	0.346466	21	467	1	0.834082	G alpha (i) signalling events
GTEX_V7_Adipose_Subcutaneous_WGCNA_45	0.345677	0.348388	10	126	1	0.834147
M16024	0.347361	0.349995	20	384	1	0.834203	Alzheimer's disease
rctm0687	0.349303	0.351923	33	512	0.998051	0.834267	Metabolism of mRNA
rctm0448	0.350818	0.353411	15	65	1	0.834317	G alpha (q) signalling events
M15569	0.351191	0.35374	12	87	1	0.834329	NOD-like receptor signaling pathway
rctm0863	0.352289	0.354781	17	218	1	0.834366	Phospholipid metabolism
rctm0675	0.352477	0.354983	11	77	1	0.834372	Meiosis
GTEX_V7_Adipose_Visceral_Omentum_WGCNA_13	0.35374	0.35622	58	1182	1	0.834414
M4844	0.354273	0.356779	16	311	1	0.834431	Chemokine signaling pathway
rctm0303	0.355112	0.357541	23	247	1	0.834459	DNA Repair
rctm1146	0.358368	0.360727	14	52	1	0.834566	Signaling by SCF-KIT
rctm1058	0.36198	0.364283	11	67	1	0.834684	Rho GTPase cycle
rctm0671	0.363447	0.365827	13	154	1	0.834732	MPS IX - Natowicz syndrome
M14971	0.364526	0.366938	10	105	1	0.834767	Induction of apoptosis through DR3 and DR4/5 Death Receptors
rctm0225	0.365607	0.368042	10	52	1	0.834802	Cell-cell junction organization
rctm1144	0.367093	0.369474	11	67	1	0.834851	Signaling by Rho GTPases
rctm0018	0.367469	0.369852	11	114	1	0.834863	APC/C-mediated degradation of cell cycle proteins
rctm0673	0.369319	0.371647	13	154	1	0.834923	MPS VII - Sly syndrome
rctm0285	0.370654	0.373003	10	157	1	0.834967	Cyclin E associated events during G1/S transition
GTEX_V7_Adipose_Subcutaneous_WGCNA_21	0.371175	0.373527	45	902	1	0.834983
GTEX_V7_Adipose_Subcutaneous_WGCNA_34	0.37482	0.377216	14	301	1	0.835101
GTEX_Whole_Blood_WGCNA_32	0.378097	0.380465	10	131	1	0.835207
rctm1327	0.379307	0.381617	10	122	1	0.835246	Transport of inorganic cations/anions and amino acids/oligopeptides
GTEX_V7_Pancreas_WGCNA_22	0.380391	0.382679	35	937	1	0.835281
M13380	0.381484	0.383686	27	545	1	0.835316	Neuroactive ligand-receptor interaction
rctm1177	0.381521	0.383721	11	242	1	0.835317	Stimuli-sensing channels
rctm1033	0.382411	0.384545	11	123	1	0.835346	Removal of licensing factors from origins
rctm1407	0.382824	0.384922	11	168	1	0.835359	p53-Independent DNA Damage Response
rctm0043	0.384205	0.386341	10	113	1	0.835404	Activation of APC/C and APC/C:Cdc20 mediated degradation of mitotic proteins
GTEX_V7_Adipose_Visceral_Omentum_WGCNA_11	0.38488	0.386969	25	358	1	0.835425
rctm0664	0.386924	0.38887	13	154	1	0.835491	MPS II - Hunter syndrome
rctm0624	0.390332	0.392133	23	371	1	0.8356	Ion channel transport
M9257	0.393232	0.395018	13	404	1	0.835692	Drug metabolism - cytochrome P450
M16794	0.393579	0.395319	15	454	1	0.835703	Metabolism of xenobiotics by cytochrome P450
M16476	0.395302	0.396912	12	58	1	0.835758	Cell adhesion molecules (CAMs)
rctm0220	0.400929	0.402536	52	1128	1	0.835937	Cell Cycle, Mitotic
rctm0714	0.402613	0.40422	20	523	1	0.83599	Mitotic Anaphase
GTEX_V7_Adipose_Subcutaneous_WGCNA_84	0.403691	0.405275	10	33	1	0.836024
rctm1003	0.407537	0.409076	20	129	1	0.836146	Regulation of Lipid Metabolism by Peroxisome proliferator-activated receptor alpha (PPARalpha)
rctm0344	0.408365	0.409866	17	150	1	0.836172	Downstream Signaling Events Of B Cell Receptor (BCR)
GTEX_V7_Adipose_Subcutaneous_WGCNA_60	0.40996	0.411459	10	255	1	0.836222
rctm0672	0.410235	0.411773	13	154	1	0.836231	MPS VI - Maroteaux-Lamy syndrome
rctm0667	0.41062	0.412087	13	154	1	0.836243	MPS IIIC - Sanfilippo syndrome C
rctm0889	0.41335	0.414819	23	701	1	0.836329	Post-translational protein modification
rctm0522	0.413636	0.415085	32	355	1	0.836338	HIV Infection
rctm0508	0.417339	0.418872	13	199	1	0.836454	Glycerophospholipid biosynthesis
rctm1340	0.420387	0.42175	11	168	1	0.836644	Ubiquitin Mediated Degradation of Phosphorylated Cdc25A
rctm0728	0.421216	0.422519	13	154	1	0.836775	Mucopolysaccharidoses
rctm0669	0.424887	0.426103	13	154	1	0.837355	MPS IV - Morquio syndrome A
GTEX_Whole_Blood_WGCNA_36	0.429584	0.4307	13	234	1	0.838096
M15247	0.430728	0.431811	11	262	1	0.839079	Ubiquitin mediated proteolysis
rctm1116	0.431703	0.432706	14	55	1	0.840037	Signaling by ERBB2
M8492	0.43188	0.43288	13	140	1	0.84021	Apoptosis
TG_Control	0.438078	0.439008	10	284	1	0.846288	Positive control gene set for TG
rctm0721	0.442773	0.443647	13	185	1	0.851486	Mitotic Prophase
rctm0460	0.446801	0.447567	18	196	1	0.855362	G1/S Transition
rctm1284	0.453756	0.454316	11	98	1	0.864782	Toll Like Receptor TLR1:TLR2 Cascade
rctm0668	0.456523	0.457041	13	154	1	0.86617	MPS IIID - Sanfilippo syndrome D
GTEX_V7_Pancreas_WGCNA_40	0.467146	0.467291	77	2123	1	0.872152
rctm0492	0.470959	0.47098	18	88	1	0.874295	Gastrin-CREB signalling pathway via PKC and MAPK
rctm1355	0.47318	0.473097	10	157	1	0.875543	Vif-mediated degradation of APOBEC3G
GTEX_Whole_Blood_WGCNA_11	0.475164	0.475116	60	1018	1	0.876439
rctm0670	0.476031	0.476017	13	154	1	0.876577	MPS IV - Morquio syndrome B
GTEX_Whole_Blood_WGCNA_12	0.478	0.477841	19	199	1	0.876888
rctm1408	0.478131	0.477967	11	168	1	0.876909	p53-Independent G1/S DNA damage checkpoint
rctm0282	0.478386	0.478246	10	157	1	0.87695	Cyclin A:Cdk2-associated events at S phase entry
GTEX_V7_Adipose_Subcutaneous_WGCNA_2	0.481002	0.480929	98	2090	0.999522	0.877364	Metabolism of fatty acids, lipids and lipoproteins; amino acid degradation
GTEX_V7_Adipose_Visceral_Omentum_WGCNA_45	0.487624	0.487441	11	67	1	0.883124
GTEX_V7_Adipose_Visceral_Omentum_WGCNA_26	0.488535	0.488321	14	54	1	0.883595
M13968	0.490866	0.490543	11	134	1	0.883975	HIV-I Nef: negative effector of Fas and TNF
M2164	0.505152	0.504321	18	95	1	0.894299	Leukocyte transendothelial migration
M11355	0.508696	0.507759	15	97	1	0.896861	Tight junction
rctm1278	0.510071	0.509177	11	98	1	0.897855	Toll Like Receptor 2 (TLR2) Cascade
rctm0665	0.510287	0.509415	13	154	1	0.898011	MPS IIIA - Sanfilippo syndrome A
rctm0666	0.510979	0.510058	13	154	1	0.898511	MPS IIIB - Sanfilippo syndrome B
GTEX_V7_Adipose_Subcutaneous_WGCNA_36	0.516141	0.515011	32	558	1	0.900028
rctm1406	0.518512	0.517436	10	123	1	0.900043	p53-Dependent G1/S DNA damage checkpoint
GTEX_Whole_Blood_WGCNA_23	0.518761	0.517687	10	79	1	0.900044	Rac1 pathway; signal regulatory protein sirp family interactions; smad2/3 pathway
rctm0544	0.518828	0.517757	19	313	1	0.900045	Host Interactions of HIV factors
GTEX_V7_Adipose_Visceral_Omentum_WGCNA_39	0.524741	0.523493	10	164	1	0.900083
M1519	0.527103	0.52589	19	122	1	0.900098	Endocytosis
rctm0903	0.527661	0.526435	14	211	1	0.90018	Processing of Capped Intron-Containing Pre-mRNA
rctm0735	0.528595	0.527378	11	98	1	0.900688	MyD88:Mal cascade initiated on plasma membrane
rctm0640	0.529471	0.528175	20	181	1	0.901164	Late Phase of HIV Life Cycle
LDLC_Control	0.535161	0.533771	13	121	1	0.904259	Positive control gene set for LDLC
M5109	0.537054	0.535714	20	293	1	0.905286	Pyrimidine metabolism
M10792	0.538909	0.537558	24	76	1	0.905798	MAPK signaling pathway
GTEX_V7_Adipose_Subcutaneous_WGCNA_35	0.541829	0.540507	15	139	1	0.906603
rctm1143	0.545756	0.544482	16	64	1	0.907807	Signaling by PDGF
rctm1312	0.549967	0.548458	19	294	1	0.909099	Transmission across Chemical Synapses
rctm1415	0.550934	0.549408	10	159	1	0.90937	snRNP Assembly
rctm0475	0.552875	0.551294	34	644	1	0.909713	GPCR downstream signaling
GTEX_V7_Adipose_Subcutaneous_WGCNA_24	0.55416	0.552524	39	859	1	0.909939	DNA replication; lipid metabolism; synthesis of PA
rctm0346	0.556973	0.555417	13	52	1	0.910436	Downstream signal transduction
rctm0495	0.566108	0.564248	77	2142	1	0.913463	Generic Transcription Pathway
M3397	0.568911	0.566994	10	194	1	0.914394	Butanoate metabolism
rctm0715	0.569855	0.567986	22	247	1	0.914708	Mitotic G1-G1/S phases
rctm1277	0.571898	0.570082	10	18	1	0.915603	Toll Like Receptor 10 (TLR10) Cascade
GTEX_Whole_Blood_WGCNA_26	0.573523	0.571689	17	282	1	0.916749
rctm0347	0.573973	0.57215	11	50	1	0.917066	Downstream signaling of activated FGFR
rctm1115	0.574958	0.5731	17	73	1	0.917761	Signaling by EGFR in Cancer
GTEX_V7_Adipose_Subcutaneous_WGCNA_31	0.585388	0.583343	13	244	1	0.925144
GTEX_Whole_Blood_WGCNA_17	0.586289	0.584245	39	787	1	0.925784
GTEX_V7_Adipose_Subcutaneous_WGCNA_26	0.588314	0.586222	30	750	1	0.926193
M14314	0.59231	0.590002	27	318	1	0.926539	Purine metabolism
rctm1233	0.593143	0.590875	10	18	1	0.926611	TRAF6 Mediated Induction of proinflammatory cytokines
GTEX_V7_Adipose_Visceral_Omentum_WGCNA_28	0.596857	0.594438	19	107	1	0.927274
rctm0513	0.597493	0.595095	13	154	1	0.927443	Glycosaminoglycan metabolism
M2890	0.602637	0.600259	16	196	1	0.928813	Calcium signaling pathway
rctm1019	0.604846	0.602424	15	216	1	0.929512	Regulation of mRNA Stability by Proteins that Bind AU-rich Elements
GTEX_Whole_Blood_WGCNA_16	0.605672	0.603221	17	326	1	0.929927	Translation; ribosome; 43S PIC
rctm0663	0.609565	0.607022	13	154	1	0.931889	MPS I - Hurler syndrome
GTEX_V7_Pancreas_WGCNA_48	0.616575	0.613939	10	673	1	0.937282
GTEX_V7_Adipose_Subcutaneous_WGCNA_14	0.61782	0.61512	39	320	1	0.938129
rctm1133	0.622754	0.620038	13	125	1	0.941042	Signaling by NOTCH
rctm0243	0.624814	0.622155	29	497	1	0.94236	Class A/1 (Rhodopsin-like receptors)
rctm1119	0.629783	0.627032	19	60	1	0.945788	Signaling by FGFR in disease
rctm1283	0.63677	0.633921	10	18	1	0.947939	Toll Like Receptor 9 (TLR9) Cascade
rctm0891	0.637391	0.63455	14	304	1	0.948131	Potassium Channels
rctm0459	0.639419	0.636514	11	168	1	0.948759	G1/S DNA Damage Checkpoints
M5539	0.643144	0.640154	11	101	1	0.949714	Axon guidance
rctm1326	0.644364	0.641334	23	336	1	0.949839	Transport of glucose and other sugars, bile salts and organic acids, metal ions and amine compounds
GTEX_V7_Adipose_Subcutaneous_WGCNA_78	0.646133	0.64306	10	442	1	0.950022
rctm0523	0.647972	0.644786	22	187	1	0.950212	HIV Life Cycle
GTEX_V7_Adipose_Subcutaneous_WGCNA_17	0.653387	0.650117	44	893	1	0.950773
GTEX_V7_Adipose_Subcutaneous_WGCNA_19	0.656035	0.652716	15	83	1	0.951049
rctm1118	0.659775	0.656293	16	56	1	0.951439	Signaling by FGFR
M3261	0.661444	0.657942	12	287	1	0.951679	Toll-like receptor signaling pathway
GTEX_Whole_Blood_WGCNA_6	0.663729	0.660101	61	925	1	0.952092
GTEX_V7_Pancreas_WGCNA_5	0.664781	0.661149	124	2151	0.999071	0.952283	Base excision repair; rhoa reg repair
GTEX_V7_Adipose_Visceral_Omentum_WGCNA_7	0.664948	0.661324	44	803	1	0.952313
GTEX_V7_Adipose_Subcutaneous_WGCNA_57	0.672495	0.668961	11	119	1	0.953689
M9904	0.676229	0.672594	12	34	1	0.954374	T cell receptor signaling pathway
GTEX_V7_Adipose_Subcutaneous_WGCNA_33	0.677108	0.673439	36	1654	0.999396	0.954536
GTEX_V7_Adipose_Subcutaneous_WGCNA_63	0.677339	0.673677	14	252	1	0.954585
GTEX_Whole_Blood_WGCNA_33	0.679982	0.676248	13	73	1	0.955411
rctm1131	0.680552	0.676793	15	43	1	0.95559	Signaling by Interleukins
GTEX_V7_Adipose_Visceral_Omentum_WGCNA_29	0.686484	0.682501	11	158	1	0.957455
GTEX_V7_Adipose_Visceral_Omentum_WGCNA_9	0.687196	0.683214	27	448	1	0.957774
GTEX_V7_Pancreas_WGCNA_21	0.700702	0.696587	18	147	1	0.965649
GTEX_V7_Adipose_Subcutaneous_WGCNA_1	0.702228	0.698124	163	3464	1	0.96655
rctm0682	0.704052	0.699885	43	671	0.998512	0.967636	Metabolism of RNA
rctm0732	0.705489	0.701268	10	18	1	0.968518	MyD88 cascade initiated on plasma membrane
GTEX_V7_Pancreas_WGCNA_42	0.705612	0.70138	10	124	1	0.968593
rctm1114	0.71139	0.707095	17	73	1	0.972157	Signaling by EGFR
rctm0733	0.72198	0.717492	10	18	1	0.979878	MyD88 dependent cascade initiated on endosome
rctm1346	0.723052	0.718603	10	352	1	0.980667	Unfolded Protein Response
rctm1170	0.724633	0.720238	12	213	1	0.980997	Sphingolipid metabolism
GTEX_V7_Pancreas_WGCNA_35	0.729623	0.725135	14	188	1	0.981722
GTEX_V7_Adipose_Visceral_Omentum_WGCNA_18	0.73143	0.726952	34	446	1	0.981986
rctm0678	0.734616	0.730285	18	73	1	0.982454	Membrane Trafficking
GTEX_Whole_Blood_WGCNA_37	0.735789	0.731466	13	126	1	0.982627
GTEX_V7_Adipose_Visceral_Omentum_WGCNA_61	0.737576	0.7331	10	110	1	0.982661
GTEX_Whole_Blood_WGCNA_15	0.740183	0.735721	35	679	1	0.982681
rctm0598	0.742188	0.737677	10	79	1	0.982696	Integration of energy metabolism
rctm0295	0.744551	0.739976	15	78	1	0.982715	DAP12 interactions
GTEX_V7_Adipose_Subcutaneous_WGCNA_48	0.748845	0.744349	12	312	1	0.982831
rctm1081	0.749268	0.744831	44	611	1	0.982921	SLC-mediated transmembrane transport
rctm0689	0.755815	0.751329	10	159	1	0.985556	Metabolism of non-coding RNA
rctm0872	0.758429	0.753866	18	257	1	0.986347	Platelet activation, signaling and aggregation
rctm1282	0.758893	0.754369	10	18	1	0.986358	Toll Like Receptor 7/8 (TLR7/8) Cascade
GTEX_V7_Adipose_Subcutaneous_WGCNA_7	0.761568	0.757079	45	552	1	0.986427
M2642	0.763631	0.759022	12	193	1	0.986834	TGF-beta signaling pathway
rctm0218	0.769699	0.765038	56	1150	1	0.989098	Cell Cycle
M11266	0.773615	0.76881	26	749	1	0.990576	Lysosome
GTEX_V7_Adipose_Visceral_Omentum_WGCNA_51	0.775036	0.770306	13	106	1	0.991142
rctm1237	0.777056	0.772297	10	18	1	0.992213	TRAF6 mediated induction of NFkB and MAP kinases upon TLR7/8 or 9 activation
Obesity_positive	0.778849	0.774072	82	839	1	0.993169	Positive control gene set for Obesity
rctm1281	0.789231	0.784314	10	18	1	0.998791	Toll Like Receptor 5 (TLR5) Cascade
M7963	0.789744	0.784866	15	307	1	0.998954	Cell cycle
GTEX_Whole_Blood_WGCNA_24	0.801521	0.796632	20	279	1	1
GTEX_V7_Adipose_Visceral_Omentum_WGCNA_25	0.802994	0.798023	13	223	1	1
GTEX_V7_Adipose_Visceral_Omentum_WGCNA_17	0.80907	0.804136	24	257	1	1
GTEX_V7_Adipose_Visceral_Omentum_WGCNA_33	0.810959	0.806037	17	274	1	1
GTEX_V7_Adipose_Visceral_Omentum_WGCNA_16	0.811071	0.806148	10	77	1	1
rctm0975	0.813102	0.808238	10	106	1	1	Recruitment of mitotic centrosome proteins and complexes
GTEX_Whole_Blood_WGCNA_4	0.813227	0.808391	38	637	1	1
GTEX_V7_Adipose_Subcutaneous_WGCNA_46	0.814438	0.809509	23	359	1	1
GTEX_V7_Adipose_Subcutaneous_WGCNA_42	0.819244	0.814225	14	263	1	1	NOTCH; Transcription; Regulatory RNA pathway
rctm0506	0.820703	0.815693	14	236	1	1	Glutathione conjugation
rctm0597	0.833085	0.828192	10	48	1	1	Insulin receptor signalling cascade
GTEX_V7_Adipose_Subcutaneous_WGCNA_92	0.833888	0.829017	10	237	1	1
GTEX_V7_Pancreas_WGCNA_4	0.836961	0.832161	158	2516	1	1	mTOR pathway; CD40 pathway; base excision repair
GTEX_V7_Adipose_Subcutaneous_WGCNA_29	0.839149	0.834403	10	87	1	1
M963	0.839202	0.834445	13	145	1	1	RNA degradation
rctm0693	0.844266	0.83963	56	1028	0.999028	1	Metabolism of proteins
rctm0750	0.846265	0.841663	17	68	1	1	NGF signalling via TRKA from the plasma membrane
rctm0684	0.848066	0.843605	33	476	1	1	Metabolism of carbohydrates
GTEX_V7_Adipose_Visceral_Omentum_WGCNA_3	0.849185	0.844702	280	6303	1	1
GTEX_V7_Adipose_Visceral_Omentum_WGCNA_38	0.866845	0.862512	41	523	1	1
rctm0223	0.867242	0.862896	16	75	1	1	Cell surface interactions at the vascular wall
GTEX_V7_Adipose_Subcutaneous_WGCNA_12	0.867455	0.863113	35	859	1	1
rctm0118	0.871927	0.867738	28	505	1	1	Antigen processing: Ubiquitination & Proteasome degradation
GTEX_V7_Adipose_Visceral_Omentum_WGCNA_49	0.872706	0.868486	26	381	1	1
GTEX_V7_Adipose_Subcutaneous_WGCNA_54	0.878666	0.874466	11	107	1	1
GTEX_V7_Adipose_Visceral_Omentum_WGCNA_43	0.889143	0.885066	11	72	1	1
GTEX_V7_Adipose_Subcutaneous_WGCNA_39	0.890589	0.886533	19	99	1	1
rctm0531	0.89146	0.887427	53	552	1	1	Hemostasis
GTEX_V7_Adipose_Subcutaneous_WGCNA_69	0.896342	0.892597	10	297	1	1
rctm0415	0.901795	0.898285	32	422	1	1	Fatty acid, triacylglycerol, and ketone body metabolism
rctm0777	0.911261	0.908108	36	656	1	1	Neuronal System
rctm0636	0.911355	0.908192	10	104	1	1	L1CAM interactions
M6391	0.913356	0.910351	19	502	1	1	Peroxisome
rctm0171	0.916751	0.913768	25	692	1	1	Biological oxidations
GTEX_V7_Adipose_Subcutaneous_WGCNA_51	0.917622	0.914669	14	137	1	1
rctm0296	0.918771	0.915822	13	53	1	1	DAP12 signaling
GTEX_V7_Adipose_Subcutaneous_WGCNA_9	0.920282	0.917303	85	1343	0.999256	1
GTEX_Whole_Blood_WGCNA_18	0.927497	0.924982	22	228	1	1
rctm0697	0.928031	0.925471	16	242	1	1	Metabolism of water-soluble vitamins and cofactors
GTEX_V7_Pancreas_WGCNA_33	0.934102	0.931836	21	169	1	1
GTEX_V7_Adipose_Visceral_Omentum_WGCNA_19	0.93916	0.93702	30	331	1	1
rctm0417	0.942477	0.940562	16	52	1	1	Fc epsilon receptor (FCERI) signaling
rctm0327	0.943777	0.941911	41	206	1	1	Developmental Biology
GTEX_V7_Adipose_Visceral_Omentum_WGCNA_23	0.951605	0.950044	14	123	1	1	NOTCH pathway
rctm0229	0.952962	0.951399	10	106	1	1	Centrosome maturation
M16763	0.952995	0.95142	12	36	1	1	Neurotrophin signaling pathway
GTEX_V7_Adipose_Subcutaneous_WGCNA_49	0.953722	0.952182	16	692	1	1
rctm0716	0.955314	0.953782	11	151	1	1	Mitotic G2-G2/M phases
GTEX_V7_Adipose_Subcutaneous_WGCNA_37	0.961589	0.960468	23	573	1	1
GTEX_V7_Adipose_Subcutaneous_WGCNA_5	0.962087	0.960992	112	3421	1	1
rctm0696	0.963089	0.962068	16	242	1	1	Metabolism of vitamins and cofactors
GTEX_V7_Adipose_Visceral_Omentum_WGCNA_21	0.964413	0.963431	14	129	1	1
GTEX_V7_Adipose_Subcutaneous_WGCNA_16	0.968722	0.967979	31	474	1	1
rctm0690	0.969799	0.969048	13	114	1	1	Metabolism of nucleotides
GTEX_Whole_Blood_WGCNA_7	0.970445	0.969691	52	539	1	1
GTEX_V7_Adipose_Visceral_Omentum_WGCNA_32	0.970507	0.969747	19	405	1	1
GTEX_V7_Adipose_Subcutaneous_WGCNA_23	0.972138	0.971417	22	281	1	1	Taurine and hypotaurine metabolism
rctm1155	0.975542	0.974882	25	218	1	1	Signalling by NGF
rctm0933	0.976437	0.975846	10	95	1	1	Pyruvate metabolism and Citric Acid (TCA) cycle
GTEX_V7_Pancreas_WGCNA_12	0.979557	0.979018	85	2581	1	1
M638	0.979826	0.97927	11	73	1	1	Adherens junction
GTEX_V7_Adipose_Subcutaneous_WGCNA_3	0.98958	0.989163	86	1259	1	1
M13863	0.991039	0.990777	10	24	1	1	MAPKinase Signaling Pathway
M4086	0.991515	0.991322	10	181	1	1	Propanoate metabolism
GTEX_Whole_Blood_WGCNA_30	0.993728	0.993509	12	362	1	1
GTEX_V7_Adipose_Subcutaneous_WGCNA_15	0.999227	0.998498	53	808	1	1
M1840	0.999358	0.998589	17	291	1	1	Glutathione metabolism
GTEX_V7_Adipose_Subcutaneous_WGCNA_75	0.999516	0.998707	15	382	1	1
GTEX_V7_Adipose_Subcutaneous_WGCNA_62	0.999528	0.998707	11	224	1	1
GTEX_V7_Pancreas_WGCNA_23	0.999616	0.998749	20	163	1	1
GTEX_V7_Pancreas_WGCNA_2	0.999651	0.998777	463	9498	0.999895	1
GTEX_V7_Adipose_Subcutaneous_WGCNA_6	0.999938	0.998959	72	854	1	1
rctm0259	0.999938	0.998959	10	149	1	1	Collagen formation
M11835	0.999999	0.999134	13	184	1	1	Valine, leucine and isoleucine degradation
rctm0680	1	0.999183	73	1439	1	1	Metabolism
rctm0686	1	0.999308	73	1230	1	1	Metabolism of lipids and lipoproteins
rctm0466	1	0.999308	11	151	1	1	G2/M Transition
GTEX_V7_Adipose_Visceral_Omentum_WGCNA_14	1	0.999441	19	190	1	1
GTEX_V7_Adipose_Subcutaneous_WGCNA_32	1	0.999504	30	861	1	1
rctm0145	1	0.999832	24	154	1	1	Axon guidance
rctm0859	1	0.999937	20	458	1	1	Phase II conjugation
rctm0388	1	0.999986	24	438	1	1	Extracellular matrix organization
rctm0602	1	0.999937	14	194	1	1	Integrin cell surface interactions
GTEX_Whole_Blood_WGCNA_13	1	1	14	724	1	1
GTEX_Whole_Blood_WGCNA_27	1	0.999916	20	164	1	1
GTEX_V7_Adipose_Visceral_Omentum_WGCNA_5	1	0.999804	97	2085	0.999042	1
GTEX_V7_Adipose_Visceral_Omentum_WGCNA_20	1	0.999972	12	326	1	1
GTEX_V7_Adipose_Visceral_Omentum_WGCNA_63	1	0.999993	58	1591	1	1
GTEX_V7_Pancreas_WGCNA_17	1	0.999972	30	479	1	1
