## Supplemental Table 6B for "Multitissue Multiomics Integration Reveals Tissue-Specific Pathways, Gene Networks, and Drug Candidates for Type 1 Diabetes"

### Sheet: Cohort2.combined.islet.results
Supplement Table 6B: Pancreatic islet MSEA results for canonical pathways and co-expression modules for Cohort 2
MODULE	P	FREQ	NGENES	NMARKER	DENSITY	FDR	PATHWAY DESCRIPTION
GTEX_V7_Pancreas_WGCNA_25	1.26e-12	0.000179863	19	2712	0.999631	1.73e-10	Antigen processing and presentation; systemic lupus erythematosus; leishmaia infection
GTEX_V7_Adipose_Subcutaneous_WGCNA_27	5.14e-12	0.000179863	32	3149	0.999683	5.28e-10	Allograft rejection; antigen processing and presentation; inteferon alpha, beta and gamma signaling
T1D_positive	4e-07	0.000272696	14	1386	0.999279	3.29e-05	Positive control gene set for T1DM
GTEX_Whole_Blood_WGCNA_9	5.44e-07	0.000278498	31	1526	1	3.73e-05	Antigen processing and presentation; pd1 signaling; translocation of ZAP-70 to Immunological synapse
GTEX_V7_Adipose_Subcutaneous_WGCNA_18	3.56e-05	0.000330717	44	2301	1	0.00208918	Peptidyl-Proline Modification; Cellular Response To Calcium Ion (trend only*)
GTEX_V7_Adipose_Subcutaneous_WGCNA_30	4.36e-05	0.000330717	17	866	1	0.0021684	Calcium signaling pathway; circadian rhythm mammal; purine metabolism
T2D_positive	4.79e-05	0.000336519	19	1105	1	0.00227733	Positive control gene set for T2DM
GTEX_V7_Adipose_Subcutaneous_WGCNA_8	8.08e-05	0.000342321	66	1621	0.999383	0.00332007	Metabolism of lipids, lipoproteins, amino acids and derivatives; amino acid degradation
CHD_positive	0.000538564	0.000533788	24	596	1	0.0201227	Positive control gene set for coronary heart disease
GTEX_V7_Adipose_Subcutaneous_WGCNA_4	0.000608811	0.000586007	80	3423	1	0.0208518	HIV Nef pathway; generic transcription pathway; mitotic cell cycle
GTEX_V7_Pancreas_WGCNA_6	0.000885867	0.000760068	128	2002	1	0.027153	Inteferon signaling; cell cell communication; cytokine signaling in immune system
M5669	0.000943167	0.00079488	10	345	1	0.0279167	Natural killer cell mediated cytotoxicity
GTEX_Whole_Blood_WGCNA_1	0.00104671	0.000870307	70	1741	1	0.0286798	IGF1 pathway; cytokine signaling in immune system; IL6 pathway
GTEX_V7_Adipose_Subcutaneous_WGCNA_20	0.00118455	0.000974744	45	1474	1	0.0304281	Cell Chemotaxis; DNA-methyltransferase Activity (trend only*)
Height_positive	0.00171516	0.00135768	50	1315	1	0.0414666	Positive control gene set for Height
rctm0089	0.00200097	0.00157235	64	1337	1	0.0456889	Adaptive Immune System
rctm1130	0.00237278	0.00190887	11	323	1	0.0513269	Signaling by Insulin receptor
GTEX_V7_Pancreas_WGCNA_15	0.005418	0.00462423	35	875	1	0.11134
GTEX_Whole_Blood_WGCNA_36	0.00668413	0.00575563	12	248	1	0.12778
GTEX_V7_Adipose_Subcutaneous_WGCNA_25	0.00691062	0.00597611	20	359	1	0.129598	HIV Nef pathway; generic transcription pathway; mitotic cell cycle
GTEX_Whole_Blood_WGCNA_40	0.00735722	0.00638805	13	277	1	0.13147	DNA synthesis; cell cycle, mitotic
rctm0119	0.00865602	0.00769351	14	337	1	0.148234	Antiviral mechanism by IFN-stimulated genes
M4741	0.0108144	0.00977645	10	88	1	0.177788	Systemic lupus erythematosus
rctm0565	0.0122374	0.0111573	14	337	1	0.185873	ISG15 antiviral mechanism
rctm0358	0.0124459	0.0113662	11	145	1	0.186988	ER-Phagosome pathway
M19540	0.0127498	0.0116795	17	505	1	0.187212	Oxidative phosphorylation
rctm0566	0.0135565	0.0125266	57	827	1	0.187392	Immune System
rctm1107	0.0136792	0.0126601	57	1013	1	0.187884	Signal Transduction
rctm0117	0.0148148	0.0138263	12	150	1	0.196415	Antigen processing-Cross presentation
rctm0331	0.0207655	0.0196979	50	958	1	0.266707	Disease
GTEX_Whole_Blood_WGCNA_47	0.0269906	0.0259526	12	549	1	0.280639
rctm0289	0.0281523	0.0271304	31	449	1	0.282934	Cytokine Signaling in Immune system
GTEX_V7_Pancreas_WGCNA_19	0.0295152	0.0285577	29	1528	1	0.285528
rctm1068	0.0305058	0.0295034	11	109	1	0.287352	SCF(Skp2)-mediated degradation of p27/p21
rctm1154	0.0312211	0.0302519	15	130	1	0.288638	Signaling by the B Cell Receptor (BCR)
GTEX_V7_Adipose_Subcutaneous_WGCNA_10	0.0313808	0.0303911	36	566	1	0.288922
rctm1069	0.0350203	0.0341044	10	108	1	0.29509	SCF-beta-TrCP mediated degradation of Emi1
rctm0018	0.0356908	0.0348297	15	117	1	0.296168	APC/C-mediated degradation of cell cycle proteins
rctm0020	0.036685	0.0358334	12	111	1	0.297737	APC/C:Cdc20 mediated degradation of Securin
rctm1407	0.036927	0.0360887	12	197	1	0.298113	p53-Independent DNA Damage Response
rctm0611	0.0372776	0.0364543	20	394	1	0.298655	Interferon Signaling
rctm0219	0.0376575	0.0368314	17	240	1	0.299238	Cell Cycle Checkpoints
rctm0459	0.038061	0.0372781	12	197	1	0.299851	G1/S DNA Damage Checkpoints
rctm0064	0.0381911	0.0374116	11	113	1	0.300048	Activation of NF-kappaB in B Cells
rctm0043	0.0388802	0.0381833	13	112	1	0.301081	Activation of APC/C and APC/C:Cdc20 mediated degradation of mitotic proteins
rctm0811	0.0389595	0.0382761	11	116	1	0.301199	Orc1 removal from chromatin
rctm0314	0.0391626	0.0385256	14	114	1	0.3015	Degradation of beta-catenin by the destruction complex
rctm0142	0.0396205	0.0390014	11	110	1	0.302174	Autodegradation of Cdh1 by Cdh1:APC/C
rctm0217	0.0399475	0.0393031	12	111	1	0.302574	Cdc20:Phospho-APC/C mediated degradation of Cyclin A
rctm0282	0.0424599	0.0419024	12	187	1	0.30424	Cyclin A:Cdk2-associated events at S phase entry
rctm0143	0.0426684	0.0421229	11	119	1	0.304375	Autodegradation of the E3 ubiquitin ligase COP1
rctm1371	0.0441122	0.0436256	10	108	1	0.305293	Vpu mediated degradation of CD4
rctm1189	0.0442857	0.0438229	12	117	1	0.305402	Synthesis of DNA
rctm0304	0.0453307	0.0449078	14	155	1	0.30605	DNA Replication
rctm1405	0.0456546	0.045256	11	119	1	0.306248	p53-Dependent G1 DNA Damage Response
GTEX_V7_Adipose_Subcutaneous_WGCNA_11	0.0457144	0.0453082	36	921	1	0.306284	Extracellular matrix organization; basal cell carcinoma; collagen formation
rctm0285	0.0462109	0.0458188	12	187	1	0.306586	Cyclin E associated events during G1/S transition
rctm1033	0.0467717	0.0463641	11	116	1	0.306923	Removal of licensing factors from origins
rctm1340	0.0470844	0.0467123	12	197	1	0.30711	Ubiquitin Mediated Degradation of Phosphorylated Cdc25A
rctm1065	0.0475737	0.0472345	16	199	1	0.3074	S Phase
rctm0990	0.0478835	0.0475362	12	123	1	0.307583	Regulation of DNA replication
rctm0323	0.0481699	0.0478553	10	108	1	0.30775	Destabilization of mRNA by AUF1 (hnRNP D0)
rctm1406	0.0483154	0.0479887	11	119	1	0.307835	p53-Dependent G1/S DNA damage checkpoint
rctm0189	0.0486948	0.0483601	11	116	1	0.308056	CDT1 association with the CDC6:ORC:origin complex
rctm1010	0.0493136	0.0490563	11	109	1	0.308413	Regulation of activated PAK-2p34 by proteasome mediated degradation
rctm1173	0.0518378	0.0517717	11	119	1	0.309833	Stabilization of p53
rctm0022	0.0520243	0.0519631	13	112	1	0.310252	APC/C:Cdh1 mediated degradation of Cdc20 and other APC/C:Cdh1 targeted proteins in late mitosis/early G1
rctm0187	0.0544149	0.0544696	10	108	1	0.319493	CDK-mediated phosphorylation and removal of Cdc6
rctm1341	0.0575836	0.057771	10	108	1	0.325756	Ubiquitin-dependent degradation of Cyclin D
rctm1342	0.0586499	0.0589488	10	108	1	0.32788	Ubiquitin-dependent degradation of Cyclin D1
rctm0344	0.0589458	0.0592621	15	130	1	0.328648	Downstream Signaling Events Of B Cell Receptor (BCR)
rctm0305	0.0589821	0.0593085	14	155	1	0.328742	DNA Replication Pre-Initiation
rctm0657	0.0608704	0.061229	14	155	1	0.33357	M/G1 Transition
rctm1408	0.0643051	0.0648959	12	197	1	0.341047	p53-Independent G1/S DNA damage checkpoint
rctm0137	0.0660639	0.0667061	12	123	1	0.344757	Assembly of the pre-replicative complex
rctm1020	0.066327	0.0669498	15	117	1	0.345305	Regulation of mitotic cell cycle
rctm0985	0.0676335	0.0682959	12	111	1	0.3485	Regulation of APC/C activators between G1/S and early anaphase
rctm1181	0.067945	0.0686324	11	116	1	0.34931	Switching of origins to a post-replicative state
rctm0986	0.0682211	0.0689167	13	125	1	0.350025	Regulation of Apoptosis
rctm0021	0.0714911	0.0723689	13	112	1	0.358327	APC/C:Cdc20 mediated degradation of mitotic proteins
rctm0460	0.0760277	0.0772426	18	255	1	0.376474	G1/S Transition
GTEX_Whole_Blood_WGCNA_33	0.0787153	0.080074	14	154	1	0.385143
GTEX_V7_Pancreas_WGCNA_21	0.0814797	0.0829518	20	342	1	0.393978
rctm0120	0.0828197	0.0842341	26	241	1	0.395801	Apoptosis
rctm0715	0.086081	0.087814	21	303	1	0.400951	Mitotic G1-G1/S phases
GTEX_V7_Adipose_Visceral_Omentum_WGCNA_31	0.0866784	0.0884058	11	64	1	0.401826
rctm0384	0.086993	0.0887133	11	170	1	0.402136	Eukaryotic Translation Initiation
GTEX_V7_Adipose_Subcutaneous_WGCNA_36	0.0883502	0.0901406	29	629	1	0.403466
GTEX_V7_Adipose_Visceral_Omentum_WGCNA_53	0.0929416	0.0949447	11	106	1	0.419769
rctm0790	0.0940699	0.0961805	11	178	1	0.420247	Nonsense-Mediated Decay
rctm0602	0.0953106	0.0975382	10	127	1	0.421211	Integrin cell surface interactions
rctm0635	0.096422	0.0986406	11	170	1	0.42159	L13a-mediated translational silencing of Ceruloplasmin expression
rctm0211	0.101378	0.103862	11	170	1	0.438592	Cap-dependent Translation Initiation
TC_Control	0.104288	0.10681	13	197	1	0.439414	Positive control gene set for TC
GTEX_V7_Adipose_Subcutaneous_WGCNA_54	0.105607	0.108226	10	101	1	0.439781
rctm0145	0.106862	0.109537	19	123	1	0.440686	Axon guidance
GTEX_V7_Adipose_Visceral_Omentum_WGCNA_33	0.106985	0.10967	13	300	1	0.440925
rctm0295	0.10732	0.110007	12	95	1	0.441574	DAP12 interactions
GTEX_V7_Pancreas_WGCNA_16	0.108135	0.110865	23	160	1	0.443151	Pathogenic Escherichia coli infection; mRNA splicing; sucrose metabolism
rctm0003	0.111634	0.114347	11	170	1	0.44982	3' -UTR-mediated translational regulation
M16763	0.114915	0.11777	10	29	1	0.45663	Neurotrophin signaling pathway
GTEX_V7_Adipose_Subcutaneous_WGCNA_52	0.115767	0.118646	10	120	1	0.458539
M5539	0.122012	0.124999	14	32	1	0.473409	Axon guidance
rctm1302	0.122863	0.125846	12	171	1	0.475394	Translation
GTEX_V7_Pancreas_WGCNA_11	0.123776	0.126815	84	1728	1	0.478086
rctm0428	0.131493	0.134747	11	170	1	0.500403	Formation of a pool of free 40S subunits
rctm1355	0.135865	0.139139	11	226	1	0.512298	Vif-mediated degradation of APOBEC3G
GTEX_V7_Adipose_Subcutaneous_WGCNA_39	0.138801	0.142231	14	116	1	0.518611
GTEX_Whole_Blood_WGCNA_2	0.142761	0.146212	84	1924	1	0.528603	Metabolism of fatty acids, lipids and lipoproteins; amino acid degradation
GTEX_V7_Pancreas_WGCNA_4	0.146151	0.149652	150	2105	1	0.531204	mTOR pathway; CD40 pathway; base excision repair
rctm0482	0.147762	0.151312	11	170	1	0.532427	GTP hydrolysis and joining of the 60S ribosomal subunit
GTEX_V7_Adipose_Subcutaneous_WGCNA_41	0.148266	0.151857	12	78	1	0.532808
M7761	0.149914	0.153464	10	199	1	0.535492	Melanogenesis
M16894	0.151528	0.155065	12	202	1	0.540152	Complement and coagulation cascades
GTEX_V7_Adipose_Visceral_Omentum_WGCNA_35	0.151884	0.155425	13	129	1	0.541176
M5109	0.168983	0.172524	18	292	1	0.588577	Pyrimidine metabolism
M10792	0.17237	0.175854	29	127	1	0.595327	MAPK signaling pathway
GTEX_V7_Adipose_Visceral_Omentum_WGCNA_10	0.175971	0.179446	46	622	1	0.60032	MAPK pathway; MYC pathway; basal cell carcinoma
GTEX_V7_Pancreas_WGCNA_5	0.176931	0.18042	126	2426	0.999588	0.601887	Base excision repair; rhoa reg repair
GTEX_V7_Adipose_Subcutaneous_WGCNA_24	0.18462	0.188155	36	652	1	0.616215	DNA replication; lipid metabolism; synthesis of PA
M13863	0.185805	0.189263	10	39	1	0.618178	MAPKinase Signaling Pathway
GTEX_V7_Adipose_Visceral_Omentum_WGCNA_6	0.186474	0.18993	40	350	1	0.618586
rctm0327	0.191106	0.194577	33	173	1	0.621386	Developmental Biology
GTEX_Whole_Blood_WGCNA_10	0.191894	0.195372	62	1218	1	0.621819
rctm0246	0.192121	0.19561	41	937	1	0.621907	Class I MHC mediated antigen processing & presentation
rctm1116	0.194872	0.198355	10	77	1	0.622973	Signaling by ERBB2
rctm0544	0.196756	0.20024	19	309	1	0.623698	Host Interactions of HIV factors
rctm0788	0.200284	0.203733	11	178	1	0.628564	Nonsense Mediated Decay Enhanced by the Exon Junction Complex
GTEX_V7_Adipose_Subcutaneous_WGCNA_84	0.200394	0.203843	10	38	1	0.628831
GTEX_V7_Adipose_Visceral_Omentum_WGCNA_26	0.200533	0.203994	15	87	1	0.629166
rctm0690	0.213661	0.21706	13	204	1	0.660259	Metabolism of nucleotides
GTEX_V7_Pancreas_WGCNA_22	0.216608	0.219915	33	756	1	0.664372
rctm0223	0.223104	0.226593	12	85	1	0.674927	Cell surface interactions at the vascular wall
rctm0466	0.224635	0.228125	13	168	1	0.677211	G2/M Transition
M19428	0.225715	0.229187	20	240	1	0.677676	Wnt signaling pathway
rctm0417	0.229552	0.232964	12	48	1	0.679314	Fc epsilon receptor (FCERI) signaling
rctm1115	0.232801	0.236143	11	61	1	0.68069	Signaling by EGFR in Cancer
rctm0687	0.233141	0.236515	27	565	1	0.680833	Metabolism of mRNA
rctm1118	0.235214	0.23854	11	59	1	0.681752	Signaling by FGFR
rctm1143	0.236173	0.239543	10	63	1	0.68219	Signaling by PDGF
rctm0716	0.237006	0.240448	13	168	1	0.682569	Mitotic G2-G2/M phases
rctm1114	0.239553	0.242868	11	61	1	0.683725	Signaling by EGFR
rctm0574	0.241301	0.244666	13	229	1	0.683964	Influenza Infection
GTEX_V7_Adipose_Visceral_Omentum_WGCNA_7	0.244015	0.247428	44	999	1	0.68692
rctm1101	0.251	0.254472	23	286	1	0.697813	Separation of Sister Chromatids
GTEX_Whole_Blood_WGCNA_5	0.25208	0.255505	66	1865	1	0.699484
rctm1177	0.25368	0.257193	13	266	1	0.70222	Stimuli-sensing channels
GTEX_V7_Adipose_Visceral_Omentum_WGCNA_24	0.26064	0.264161	27	1043	1	0.714153
rctm0872	0.26414	0.267706	15	222	1	0.718952	Platelet activation, signaling and aggregation
GTEX_V7_Pancreas_WGCNA_42	0.267135	0.2707	10	195	1	0.722319
GTEX_V7_Pancreas_WGCNA_40	0.270706	0.274205	81	1953	1	0.72719
M2890	0.273384	0.276856	14	235	1	0.729616	Calcium signaling pathway
GTEX_Whole_Blood_WGCNA_4	0.27782	0.281254	39	578	1	0.736671
rctm0714	0.293903	0.297337	23	286	1	0.761717	Mitotic Anaphase
rctm1150	0.294588	0.297981	32	578	1	0.76277	Signaling by Wnt
rctm1119	0.295665	0.298991	13	62	1	0.764421	Signaling by FGFR in disease
rctm0678	0.296974	0.300343	17	43	1	0.766386	Membrane Trafficking
GTEX_Whole_Blood_WGCNA_12	0.297637	0.300987	24	362	1	0.767379
rctm0476	0.314742	0.317726	33	798	1	0.792651	GPCR ligand binding
GTEX_V7_Adipose_Subcutaneous_WGCNA_6	0.318569	0.321538	71	954	1	0.798224
rctm1046	0.323455	0.326208	10	180	1	0.803619	Respiratory electron transport, ATP synthesis by chemiosmotic coupling, and heat production by uncoupling proteins.
M11355	0.32396	0.326696	16	92	1	0.803919	Tight junction
GTEX_V7_Adipose_Subcutaneous_WGCNA_45	0.3241	0.326864	14	180	1	0.804002
rctm0522	0.324101	0.326864	28	355	1	0.804003	HIV Infection
rctm0492	0.332103	0.33483	15	50	1	0.808735	Gastrin-CREB signalling pathway via PKC and MAPK
GTEX_V7_Adipose_Subcutaneous_WGCNA_23	0.333239	0.335938	26	289	1	0.809404	Taurine and hypotaurine metabolism
rctm1045	0.335852	0.338462	10	180	1	0.810864	Respiratory electron transport
M14314	0.336315	0.33895	23	264	1	0.810892	Purine metabolism
GTEX_V7_Adipose_Subcutaneous_WGCNA_73	0.337453	0.340081	15	400	1	0.810959
M7253	0.339336	0.341984	16	53	1	0.811071	Focal adhesion
rctm0750	0.343971	0.346411	15	73	1	0.811344	NGF signalling via TRKA from the plasma membrane
GTEX_V7_Adipose_Visceral_Omentum_WGCNA_14	0.344685	0.347125	19	174	1	0.811386
GTEX_Whole_Blood_WGCNA_28	0.345481	0.347873	13	72	1	0.812597
rctm0575	0.353037	0.355439	13	229	1	0.824422	Influenza Life Cycle
GTEX_V7_Adipose_Subcutaneous_WGCNA_33	0.362952	0.365622	36	1134	0.999119	0.842788
GTEX_V7_Adipose_Visceral_Omentum_WGCNA_32	0.371785	0.374383	15	567	1	0.858448
rctm0668	0.378588	0.381015	13	90	1	0.869271	MPS IIID - Sanfilippo syndrome D
rctm0669	0.383453	0.385859	13	90	1	0.875551	MPS IV - Morquio syndrome A
M2642	0.387287	0.389631	12	187	1	0.879419	TGF-beta signaling pathway
GTEX_V7_Pancreas_WGCNA_7	0.389858	0.392166	70	804	1	0.880394
HDLC_Control	0.395663	0.397887	12	207	1	0.881986	Positive control gene set for HDLC
GTEX_V7_Adipose_Subcutaneous_WGCNA_16	0.396301	0.398485	27	513	1	0.88216
rctm0975	0.402335	0.404426	12	90	1	0.883912	Recruitment of mitotic centrosome proteins and complexes
rctm0388	0.40237	0.404455	21	499	1	0.883924	Extracellular matrix organization
M12868	0.403682	0.405685	36	442	1	0.884367	Pathways in cancer
GTEX_V7_Adipose_Visceral_Omentum_WGCNA_23	0.404072	0.40605	12	88	1	0.884499	NOTCH pathway
rctm0275	0.412459	0.41433	11	91	1	0.887322	Costimulation by the CD28 family
GTEX_Whole_Blood_WGCNA_37	0.418956	0.42077	11	141	1	0.889501
rctm0666	0.420808	0.422609	13	90	1	0.89012	MPS IIIB - Sanfilippo syndrome B
M17857	0.421174	0.422969	10	224	1	0.890242	SNARE interactions in vesicular transport
rctm0728	0.421829	0.423561	13	90	1	0.890461	Mucopolysaccharidoses
rctm0662	0.422307	0.424025	12	67	1	0.890621	MHC class II antigen presentation
rctm0448	0.426162	0.42768	13	40	1	0.892599	G alpha (q) signalling events
GTEX_V7_Adipose_Visceral_Omentum_WGCNA_20	0.428617	0.430077	17	335	1	0.894968
M2164	0.429554	0.430895	12	60	1	0.895872	Leukocyte transendothelial migration
rctm0124	0.431967	0.433256	10	98	1	0.898196	Apoptotic execution phase
rctm0243	0.433265	0.434451	23	446	1	0.899445	Class A/1 (Rhodopsin-like receptors)
rctm1131	0.433841	0.435026	11	60	1	0.9	Signaling by Interleukins
rctm0493	0.445724	0.446816	54	871	1	0.911407	Gene Expression
LDLC_Control	0.451934	0.452937	10	121	1	0.911931	Positive control gene set for LDLC
M9257	0.452624	0.453627	15	422	1	0.911989	Drug metabolism - cytochrome P450
M7963	0.455174	0.456047	16	361	1	0.912701	Cell cycle
M16794	0.45681	0.457636	16	478	1	0.914738	Metabolism of xenobiotics by cytochrome P450
GTEX_V7_Pancreas_WGCNA_18	0.457194	0.45806	33	892	1	0.915216
rctm1372	0.467237	0.467976	18	464	1	0.927703	WNT ligand biogenesis and trafficking
rctm0664	0.476856	0.477178	13	90	1	0.931769	MPS II - Hunter syndrome
GTEX_V7_Adipose_Subcutaneous_WGCNA_75	0.477862	0.478216	12	579	1	0.932194
rctm0651	0.478171	0.478541	11	88	1	0.932324	Loss of Nlp from mitotic centrosomes
rctm0933	0.480537	0.480943	10	220	1	0.933923	Pyruvate metabolism and Citric Acid (TCA) cycle
GTEX_V7_Adipose_Subcutaneous_WGCNA_34	0.481065	0.481465	21	227	1	0.93434
M13486	0.486399	0.486629	19	267	1	0.938544	Huntington's disease
rctm0777	0.494993	0.495083	32	542	1	0.944774	Neuronal System
GTEX_V7_Adipose_Subcutaneous_WGCNA_14	0.496304	0.496336	37	374	1	0.945591
M7272	0.496937	0.496899	13	251	1	0.945675	Parkinson's disease
rctm0229	0.502149	0.502022	12	90	1	0.946367	Centrosome maturation
rctm0682	0.506312	0.506118	33	631	1	0.94692	Metabolism of RNA
rctm0855	0.509536	0.509385	15	235	1	0.947348	Peptide ligand-binding receptors
rctm0495	0.510249	0.510116	89	1906	0.999476	0.947442	Generic Transcription Pathway
M9809	0.513459	0.513168	22	330	1	0.948446	Cytokine-cytokine receptor interaction
GTEX_V7_Adipose_Visceral_Omentum_WGCNA_16	0.51383	0.513527	12	87	1	0.948579
rctm1003	0.515182	0.514856	21	243	1	0.949063	Regulation of Lipid Metabolism by Peroxisome proliferator-activated receptor alpha (PPARalpha)
M16024	0.516414	0.516028	19	328	1	0.949504	Alzheimer's disease
GTEX_Whole_Blood_WGCNA_23	0.534435	0.533556	11	114	1	0.95596	Rac1 pathway; signal regulatory protein sirp family interactions; smad2/3 pathway
GTEX_V7_Adipose_Visceral_Omentum_WGCNA_38	0.535204	0.534287	43	622	1	0.956237
rctm0475	0.535426	0.534513	39	595	1	0.956316	GPCR downstream signaling
GTEX_Whole_Blood_WGCNA_18	0.536531	0.535593	17	218	1	0.956713
rctm0670	0.537104	0.536208	13	90	1	0.956919	MPS IV - Morquio syndrome B
M3261	0.544847	0.543739	11	315	1	0.959702	Toll-like receptor signaling pathway
rctm1278	0.547158	0.546025	11	109	1	0.960094	Toll Like Receptor 2 (TLR2) Cascade
M4844	0.549009	0.547818	15	220	1	0.960349	Chemokine signaling pathway
rctm0673	0.5495	0.548311	13	90	1	0.960416	MPS VII - Sly syndrome
rctm1117	0.549718	0.548531	15	72	1	0.960446	Signaling by ERBB4
M18306	0.550107	0.548891	21	149	1	0.9605	Regulation of actin cytoskeleton
rctm0951	0.553431	0.552413	14	75	1	0.960957	RNA Polymerase II Transcription
GTEX_V7_Adipose_Subcutaneous_WGCNA_19	0.55415	0.553103	15	92	1	0.961057
GTEX_V7_Adipose_Subcutaneous_WGCNA_15	0.555809	0.554652	49	1099	1	0.961285
rctm1327	0.559274	0.557983	10	103	1	0.961763	Transport of inorganic cations/anions and amino acids/oligopeptides
rctm1266	0.566333	0.564945	19	399	1	0.969844	The citric acid (TCA) cycle and respiratory electron transport
rctm1240	0.573928	0.572285	13	74	1	0.978774	TRIF-mediated TLR3/TLR4 signaling
GTEX_V7_Adipose_Visceral_Omentum_WGCNA_45	0.584808	0.583059	10	52	1	0.993207
rctm1283	0.597872	0.595661	10	23	1	1	Toll Like Receptor 9 (TLR9) Cascade
GTEX_Whole_Blood_WGCNA_20	0.598276	0.596021	18	644	1	1	Regulation of ornithine decarboxylase (ODC); CDK-mediated phosphorylation and removal of Cdc6; proteasome
M1519	0.598817	0.59652	20	59	1	1	Endocytosis
GTEX_Whole_Blood_WGCNA_6	0.600571	0.598266	50	910	1	1
rctm0171	0.601624	0.599212	25	675	1	1	Biological oxidations
rctm0805	0.60819	0.605629	10	148	1	1	O-linked glycosylation of mucins
rctm0671	0.608746	0.606192	13	90	1	1	MPS IX - Natowicz syndrome
GTEX_V7_Adipose_Visceral_Omentum_WGCNA_11	0.611972	0.609279	25	389	1	1
rctm0303	0.617999	0.615174	17	329	1	1	DNA Repair
GTEX_Whole_Blood_WGCNA_17	0.618619	0.6158	37	715	1	1
GTEX_V7_Adipose_Visceral_Omentum_WGCNA_9	0.628157	0.624869	34	400	1	1
rctm0652	0.630208	0.626957	11	88	1	1	Loss of proteins required for interphase microtubule organizationÌâåÊfrom the centrosome
rctm1280	0.631593	0.628292	15	163	1	1	Toll Like Receptor 4 (TLR4) Cascade
rctm0665	0.635042	0.631686	13	90	1	1	MPS IIIA - Sanfilippo syndrome A
rctm1281	0.635487	0.632127	10	23	1	1	Toll Like Receptor 5 (TLR5) Cascade
rctm0218	0.637824	0.63439	54	795	1	1	Cell Cycle
GTEX_V7_Pancreas_WGCNA_27	0.638425	0.634993	14	227	1	1
GTEX_Whole_Blood_WGCNA_27	0.640027	0.636577	16	188	1	1
M6391	0.641454	0.637947	20	551	1	1	Peroxisome
GTEX_V7_Adipose_Subcutaneous_WGCNA_57	0.643837	0.640221	10	67	1	1
rctm1128	0.644405	0.64079	45	613	1	1	Signaling by GPCR
rctm0513	0.650242	0.646534	13	90	1	1	Glycosaminoglycan metabolism
GTEX_V7_Adipose_Subcutaneous_WGCNA_17	0.654372	0.650595	39	868	1	1
rctm0717	0.658776	0.654935	36	540	1	1	Mitotic M-M/G1 phases
rctm0718	0.659967	0.65609	23	286	1	1	Mitotic Metaphase and Anaphase
GTEX_V7_Pancreas_WGCNA_43	0.667744	0.663667	10	154	0.993548	1
rctm0683	0.681735	0.677325	28	607	1	1	Metabolism of amino acids and derivatives
GTEX_V7_Adipose_Visceral_Omentum_WGCNA_39	0.686351	0.681833	15	325	1	1
GTEX_V7_Adipose_Subcutaneous_WGCNA_31	0.68873	0.684189	10	213	1	1
rctm0844	0.689845	0.685251	21	243	1	1	PPARA Activates Gene Expression
GTEX_V7_Pancreas_WGCNA_34	0.689993	0.685407	11	116	1	1
rctm1291	0.691042	0.686411	21	123	1	1	Transcription
rctm1237	0.692177	0.687571	10	23	1	1	TRAF6 mediated induction of NFkB and MAP kinases upon TLR7/8 or 9 activation
rctm1279	0.692716	0.688094	13	74	1	1	Toll Like Receptor 3 (TLR3) Cascade
rctm1155	0.695989	0.691285	24	229	1	1	Signalling by NGF
rctm0733	0.698033	0.693321	10	23	1	1	MyD88 dependent cascade initiated on endosome
rctm0656	0.703518	0.6987	32	493	1	1	M Phase
rctm0734	0.710451	0.705691	13	74	1	1	MyD88-independent cascade
M11835	0.714398	0.709515	10	340	1	1	Valine, leucine and isoleucine degradation
rctm0415	0.720636	0.71574	30	366	1	1	Fatty acid, triacylglycerol, and ketone body metabolism
GTEX_V7_Adipose_Subcutaneous_WGCNA_35	0.721961	0.717075	17	245	1	1
GTEX_V7_Adipose_Subcutaneous_WGCNA_51	0.723453	0.718566	11	116	1	1
M9904	0.724796	0.719906	10	35	1	1	T cell receptor signaling pathway
GTEX_V7_Adipose_Subcutaneous_WGCNA_48	0.725315	0.720417	10	222	1	1
GTEX_Whole_Blood_WGCNA_26	0.726047	0.721136	17	181	1	1
GTEX_V7_Pancreas_WGCNA_35	0.733518	0.728627	11	108	1	1
GTEX_V7_Adipose_Subcutaneous_WGCNA_38	0.735102	0.730182	19	542	1	1
rctm0667	0.736344	0.731388	13	90	1	1	MPS IIIC - Sanfilippo syndrome C
rctm1285	0.738494	0.733477	11	109	1	1	Toll Like Receptor TLR6:TLR2 Cascade
rctm1019	0.744285	0.739169	16	385	1	1	Regulation of mRNA Stability by Proteins that Bind AU-rich Elements
M2044	0.744929	0.739842	11	51	1	1	Spliceosome
GTEX_V7_Pancreas_WGCNA_1	0.745236	0.740126	333	8336	0.99952	1
GTEX_V7_Adipose_Subcutaneous_WGCNA_13	0.746783	0.7416	43	982	1	1
GTEX_V7_Adipose_Visceral_Omentum_WGCNA_5	0.748235	0.743051	94	2245	0.998665	1
GTEX_V7_Adipose_Subcutaneous_WGCNA_69	0.762745	0.757509	11	314	1	1
rctm0447	0.762934	0.757683	20	348	1	1	G alpha (i) signalling events
rctm1136	0.763448	0.758153	10	96	1	1	Signaling by NOTCH1 HD+PEST Domain Mutants in Cancer
GTEX_V7_Pancreas_WGCNA_39	0.763651	0.75838	17	264	1	1
GTEX_V7_Adipose_Visceral_Omentum_WGCNA_43	0.766493	0.761275	10	58	1	1
rctm1286	0.768272	0.763033	17	165	1	1	Toll-Like Receptors Cascades
M9131	0.769708	0.764414	10	113	1	1	Glycerophospholipid metabolism
rctm1326	0.779088	0.773662	19	301	1	1	Transport of glucose and other sugars, bile salts and organic acids, metal ions and amine compounds
rctm1135	0.779958	0.774503	10	96	1	1	Signaling by NOTCH1 HD Domain Mutants in Cancer
rctm0220	0.781784	0.776337	51	775	1	1	Cell Cycle, Mitotic
rctm1277	0.782646	0.777201	10	23	1	1	Toll Like Receptor 10 (TLR10) Cascade
GTEX_Whole_Blood_WGCNA_24	0.78461	0.779116	18	177	1	1
GTEX_V7_Adipose_Subcutaneous_WGCNA_2	0.790001	0.784553	103	2642	0.999622	1	Metabolism of fatty acids, lipids and lipoproteins; amino acid degradation
GTEX_V7_Adipose_Subcutaneous_WGCNA_21	0.798374	0.792942	35	1463	1	1
M13380	0.799184	0.793743	21	568	1	1	Neuroactive ligand-receptor interaction
GTEX_V7_Adipose_Subcutaneous_WGCNA_12	0.803174	0.797758	40	842	1	1
GTEX_V7_Adipose_Visceral_Omentum_WGCNA_18	0.803996	0.798605	29	398	1	1
rctm1139	0.806034	0.800613	10	96	1	1	Signaling by NOTCH1 t(7;9)(NOTCH1:M1580_K2555) Translocation Mutant
rctm1233	0.814242	0.808956	10	23	1	1	TRAF6 Mediated Induction of proinflammatory cytokines
rctm0889	0.815155	0.809902	31	596	1	1	Post-translational protein modification
Obesity_positive	0.815951	0.81072	79	1005	1	1	Positive control gene set for Obesity
GTEX_V7_Adipose_Subcutaneous_WGCNA_40	0.816405	0.811184	13	179	1	1
rctm0711	0.821775	0.816563	10	353	1	1	Mitochondrial tRNA aminoacylation
rctm0732	0.824417	0.819202	10	23	1	1	MyD88 cascade initiated on plasma membrane
rctm1282	0.828835	0.823653	10	23	1	1	Toll Like Receptor 7/8 (TLR7/8) Cascade
rctm0697	0.829112	0.823931	10	194	1	1	Metabolism of water-soluble vitamins and cofactors
GTEX_V7_Adipose_Subcutaneous_WGCNA_37	0.830993	0.825863	24	478	1	1
rctm0672	0.832459	0.827267	13	90	1	1	MPS VI - Maroteaux-Lamy syndrome
rctm1134	0.833005	0.827842	10	96	1	1	Signaling by NOTCH1
GTEX_V7_Adipose_Subcutaneous_WGCNA_44	0.839412	0.834137	12	150	1	1
rctm0222	0.843311	0.83796	10	80	1	1	Cell junction organization
GTEX_V7_Adipose_Subcutaneous_WGCNA_47	0.844083	0.838715	10	142	1	1
rctm0624	0.845155	0.839777	24	355	1	1	Ion channel transport
rctm0523	0.845288	0.839898	16	123	1	1	HIV Life Cycle
rctm1138	0.849067	0.84378	10	96	1	1	Signaling by NOTCH1 in Cancer
GTEX_V7_Adipose_Visceral_Omentum_WGCNA_17	0.853851	0.848735	24	208	1	1
GTEX_V7_Adipose_Visceral_Omentum_WGCNA_51	0.854078	0.848979	10	107	1	1
GTEX_V7_Adipose_Visceral_Omentum_WGCNA_49	0.856728	0.851735	26	307	1	1
GTEX_V7_Adipose_Subcutaneous_WGCNA_49	0.860007	0.85496	18	516	1	1
rctm1312	0.86012	0.8551	18	364	1	1	Transmission across Chemical Synapses
GTEX_V7_Adipose_Subcutaneous_WGCNA_93	0.862153	0.857229	10	202	1	1
GTEX_V7_Adipose_Subcutaneous_WGCNA_63	0.86219	0.857264	16	213	1	1
GTEX_V7_Adipose_Visceral_Omentum_WGCNA_21	0.862541	0.857635	12	91	1	1
GTEX_V7_Adipose_Subcutaneous_WGCNA_26	0.86808	0.863397	30	852	1	1
rctm0891	0.880843	0.876283	13	120	1	1	Potassium Channels
rctm0640	0.882149	0.877577	15	119	1	1	Late Phase of HIV Life Cycle
GTEX_V7_Adipose_Visceral_Omentum_WGCNA_25	0.882195	0.877623	12	181	1	1
rctm0863	0.88281	0.878285	14	187	1	1	Phospholipid metabolism
rctm0531	0.88401	0.879515	50	598	1	1	Hemostasis
GTEX_Whole_Blood_WGCNA_30	0.88458	0.880078	13	363	1	1
rctm0259	0.885358	0.88089	13	183	1	1	Collagen formation
rctm1137	0.887983	0.883628	10	96	1	1	Signaling by NOTCH1 PEST Domain Mutants in Cancer
M15569	0.889036	0.884754	10	108	1	1	NOD-like receptor signaling pathway
GTEX_V7_Pancreas_WGCNA_17	0.899051	0.895273	23	470	1	1
GTEX_Whole_Blood_WGCNA_15	0.904513	0.90086	35	637	1	1
GTEX_V7_Adipose_Visceral_Omentum_WGCNA_19	0.910541	0.906947	24	245	1	1
GTEX_V7_Adipose_Subcutaneous_WGCNA_42	0.91217	0.908716	13	208	1	1	NOTCH; Transcription; Regulatory RNA pathway
rctm1133	0.913245	0.909807	14	136	1	1	Signaling by NOTCH
rctm0391	0.920599	0.917599	10	96	1	1	FBXW7 Mutants and NOTCH1 in Cancer
rctm0506	0.927901	0.925096	15	257	1	1	Glutathione conjugation
GTEX_V7_Adipose_Subcutaneous_WGCNA_46	0.92793	0.925119	19	533	1	1
rctm0686	0.931493	0.928989	73	1227	1	1	Metabolism of lipids and lipoproteins
rctm1395	0.934066	0.931687	17	117	1	1	mRNA Processing
rctm1044	0.934742	0.932412	12	176	1	1	Resolution of Sister Chromatid Cohesion
rctm1081	0.935668	0.93341	36	498	1	1	SLC-mediated transmembrane transport
rctm0663	0.938195	0.936067	13	90	1	1	MPS I - Hurler syndrome
GTEX_V7_Adipose_Subcutaneous_WGCNA_78	0.938876	0.936769	10	356	1	1
M11266	0.939152	0.937083	26	765	1	1	Lysosome
GTEX_Whole_Blood_WGCNA_16	0.944027	0.942241	14	359	1	1	Translation; ribosome; 43S PIC
rctm0130	0.957976	0.957111	14	283	1	1	Asparagine N-linked glycosylation
GTEX_V7_Pancreas_WGCNA_33	0.958634	0.957784	16	200	1	1
rctm0258	0.959373	0.958486	10	154	1	1	Collagen biosynthesis and modifying enzymes
rctm0693	0.961788	0.961068	56	1149	1	1	Metabolism of proteins
rctm0684	0.963387	0.962739	27	615	1	1	Metabolism of carbohydrates
rctm0735	0.965178	0.964671	11	109	1	1	MyD88:Mal cascade initiated on plasma membrane
rctm0039	0.965435	0.964979	14	160	1	1	Activated TLR4 signalling
rctm0780	0.968516	0.968298	12	184	1	1	Neurotransmitter Receptor Binding And Downstream Transmission In The Postsynaptic Cell
GTEX_V7_Adipose_Subcutaneous_WGCNA_1	0.972418	0.972469	164	3332	1	1
rctm0118	0.974305	0.974465	37	645	1	1	Antigen processing: Ubiquitination & Proteasome degradation
rctm0224	0.974927	0.975074	15	182	1	1	Cell-Cell communication
rctm0859	0.975601	0.975759	19	431	1	1	Phase II conjugation
rctm1284	0.980533	0.980859	11	109	1	1	Toll Like Receptor TLR1:TLR2 Cascade
M1840	0.982438	0.982832	19	450	1	1	Glutathione metabolism
GTEX_V7_Adipose_Subcutaneous_WGCNA_3	0.982516	0.982925	85	1475	1	1
GTEX_V7_Adipose_Subcutaneous_WGCNA_66	0.986142	0.98669	12	250	1	1
GTEX_V7_Adipose_Subcutaneous_WGCNA_50	0.986198	0.986742	15	252	1	1
GTEX_Whole_Blood_WGCNA_7	0.989888	0.990467	54	611	1	1
rctm0411	0.992335	0.992759	17	183	1	1	Factors involved in megakaryocyte development and platelet production
rctm0696	0.992916	0.993299	10	194	1	1	Metabolism of vitamins and cofactors
rctm0937	0.997877	0.997894	12	93	1	1	RIG-I/MDA5 mediated induction of IFN-alpha/beta pathways
rctm0903	0.998819	0.998596	13	97	1	1	Processing of Capped Intron-Containing Pre-mRNA
M14691	0.998917	0.998671	11	541	1	1	Aminoacyl-tRNA biosynthesis
rctm1170	0.999037	0.998782	12	139	1	1	Sphingolipid metabolism
rctm0680	0.999735	0.99917	69	1662	1	1	Metabolism
GTEX_V7_Pancreas_WGCNA_23	0.99996	0.999286	13	75	1	1
GTEX_V7_Adipose_Visceral_Omentum_WGCNA_28	0.999992	0.999327	20	172	1	1
rctm0508	1	0.999571	13	173	1	1	Glycerophospholipid biosynthesis
GTEX_V7_Adipose_Subcutaneous_WGCNA_55	1	0.999582	10	134	1	1
GTEX_Whole_Blood_WGCNA_11	1	0.999611	62	1311	1	1
rctm1417	1	0.999733	11	547	1	1	tRNA Aminoacylation
GTEX_Whole_Blood_WGCNA_13	1	0.999739	16	412	1	1
M15247	1	0.999994	15	303	1	1	Ubiquitin mediated proteolysis
M963	1	1	10	293	1	1	RNA degradation
rctm0720	1	0.99989	14	332	1	1	Mitotic Prometaphase
M16817	1	0.999959	11	185	1	1	Oocyte meiosis
GTEX_V7_Adipose_Subcutaneous_WGCNA_5	1	0.999954	110	3787	1	1
GTEX_V7_Adipose_Subcutaneous_WGCNA_7	1	0.999948	40	640	1	1
GTEX_V7_Adipose_Subcutaneous_WGCNA_9	1	0.999948	79	1239	0.999194	1
GTEX_V7_Adipose_Subcutaneous_WGCNA_22	1	0.99989	41	615	1	1
GTEX_V7_Adipose_Subcutaneous_WGCNA_32	1	1	27	689	1	1
GTEX_V7_Adipose_Visceral_Omentum_WGCNA_3	1	1	262	6401	1	1
GTEX_V7_Adipose_Visceral_Omentum_WGCNA_13	1	1	55	1033	1	1
GTEX_V7_Adipose_Visceral_Omentum_WGCNA_63	1	1	62	1371	1	1
GTEX_V7_Pancreas_WGCNA_2	1	0.999988	447	9222	0.999892	1
GTEX_V7_Pancreas_WGCNA_12	1	1	81	2365	1	1
