## Supplemental Table 8 for "Multitissue Multiomics Integration Reveals Tissue-Specific Pathways, Gene Networks, and Drug Candidates for Type 1 Diabetes"

### Sheet: Non-HLA Non-overlapping Modules
Supplement Table 8: Tissue-specific, non-MHC Meta MSEA results for the supersets derived from canonical pathways and co-expression network modules for combined Cohort 1 and Cohort 2
MODULE	SOURCE	DESCR	P.blood	FDR.blood	P.macrophage	FDR.macrophage	P.monocyte	FDR.monocyte	P.lymphocyte	FDR.lymphocyte	P.pancreas	FDR.pancreas	P.sub.adipose	FDR.sub.adipose	P.vis.adipose	FDR.vis.adipose	P.cohort1	FDR.cohort1	FDR.log10.cohort1	P.cohort2	FDR.cohort2	FDR.log10.cohort2	METAP	FDR
GTEX_Whole_Blood_WGCNA_1	GTEX_V7	IGF1 pathway; cytokine signaling in immune system; IL6 pathway	3.68e-10	5.52e-09	1.32e-12	4.14e-11	3.28e-17	1.06e-15	8.04e-09	2.31e-07	2.3e-11	4.88e-10	1.16e-10	2.66e-10	3.74e-06	7.28e-06	4.84e-36	3.1e-34	33.5086	4.2e-30	6.71e-29	28.1733	5.99e-64	3.83e-62
GTEX_V7_Adipose_Subcutaneous_WGCNA_27	GTEX_V7	Allograft rejection; antigen processing and presentation; inteferon alpha, beta and gamma signaling	0.00573611	0.0156439	8.65e-07	4.96e-06	2.21e-12	3.43e-11	1.84e-08	2.31e-07	2.04e-05	7.51e-05	2.93e-25	6.74e-24	4.07e-17	1.42e-15	2.21e-24	2.9e-23	22.5376	1.2e-36	2.55e-35	34.5935	2.45e-58	7.84e-57
GTEX_V7_Pancreas_WGCNA_5	GTEX_V7	Base excision repair; rhoa reg repair	2.35e-05	0.000156783	3.05e-06	1.48e-05	3.43e-17	1.06e-15	2.64e-06	1.51e-05	2.67e-05	9.28e-05	4.54e-35	3.13e-33	3.63e-06	7.25e-06	9.56e-22	5.56e-21	20.2549	1.41e-39	9.02e-38	37.0448	6.84e-58	1.09e-56
GTEX_Whole_Blood_WGCNA_2	GTEX_V7	Metabolism of fatty acids, lipids and lipoproteins; amino acid degradation	1.21e-10	3.64e-09	4.78e-10	1e-08	1.51e-08	5.85e-08	1.23e-07	1.1e-06	7.66e-11	1.13e-09	8.91e-16	5.75e-15	6.59e-07	1.54e-06	6.03e-23	4.82e-22	21.317	4.85e-38	1.55e-36	35.8097	5.93e-58	1.09e-56
T1D_positive	GWAS Catalog	Positive control gene set for T1DM	4.97e-07	4.26e-06	2.93e-07	2.63e-06	1.96e-06	5.22e-06	2.83e-16	1.78e-14	3.72e-09	4.39e-08	5.46e-12	1.57e-11	8.98e-11	6.29e-10	7.05e-30	2.26e-28	27.6459	4.77e-28	6.1e-27	26.2147	6.94e-56	8.88e-55
CHD_positive	GWAS Catalog	Positive control gene set for coronary heart disease	7.22e-12	4.33e-10	2.33e-05	9.17e-05	5.56e-13	1.15e-11	0.00573412	0.0138942	8.69e-15	5.13e-13	9.68e-12	2.57e-11	2.34e-05	4e-05	2.99e-24	2.9e-23	22.5376	4.52e-27	4.82e-26	25.317	2.76e-49	2.95e-48
GTEX_V7_Adipose_Subcutaneous_WGCNA_18	GTEX_V7	Peptidyl-Proline Modification; Cellular Response to Calcuim Ion (trend only*)	1.22e-08	1.47e-07	0.000826207	0.00208204	7.63e-12	7.88e-11	7.28e-07	4.59e-06	2.48e-11	4.88e-10	3.05e-11	7.52e-11	1.18e-05	2.12e-05	3.18e-24	2.9e-23	22.5376	5.87e-24	5.37e-23	22.27	3.36e-46	3.07e-45
GTEX_V7_Adipose_Visceral_Omentum_WGCNA_10	GTEX_V7	MAPK pathway; MYC pathway; basal cell carcinoma	1.45e-06	1.09e-05	1.7e-05	7.13e-05	5.58e-11	4.94e-10	0.00030102	0.00135459	9.42e-08	9.27e-07	8.34e-13	2.88e-12	1.37e-06	2.9e-06	2.46e-24	2.9e-23	22.5376	1.74e-19	1.39e-18	17.857	1.03e-41	8.24e-41
GTEX_V7_Pancreas_WGCNA_6	GTEX_V7	Inteferon signaling; cell cell communication; cytokine signaling in immune system	0.00106844	0.00377097	5.5e-15	3.47e-13	2.02e-06	5.22e-06	1.13e-07	1.1e-06	0.00259356	0.00728668	2.82e-07	5.4e-07	2.43e-10	1.31e-09	1.95e-25	4.16e-24	23.3809	1.96e-16	1.15e-15	14.9393	2.15e-39	1.53e-38
rctm1107	reactome	Signal Transduction	0.00501236	0.0156439	2.62e-05	9.73e-05	3.37e-09	1.74e-08	1.59e-07	1.18e-06	0.0534868	0.112704	8.76e-12	2.42e-11	3.73e-15	8.7e-14	1.82e-22	1.17e-21	20.9318	5.11e-17	3.64e-16	15.4389	2.42e-37	1.55e-36
M16894	kegg	Complement and coagulation cascades	0.000136603	0.000683016	0.201841	0.29572	0.00339254	0.00525844	1.69e-07	1.18e-06	1.45e-06	8.78e-06	8.82e-16	5.75e-15	7.68e-10	3.4e-09	1.67e-21	8.91e-21	20.0501	6.39e-13	2.27e-12	11.644	6.3e-32	3.67e-31
M4741	kegg	Systemic lupus erythematosus	9.76e-05	0.000547066	0.657033	0.766539	0.00369302	0.00558457	1.81e-08	2.31e-07	NA	NA	9.88e-23	1.7e-21	1.05e-13	1.23e-12	1.39e-22	9.86e-22	21.0061	5.25e-12	1.6e-11	10.7959	8.75e-32	4.67e-31
rctm0261	reactome	Complement cascade	0.00168971	0.00563238	0.128131	0.212428	0.000892061	0.00141815	1.38e-08	2.31e-07	NA	NA	5e-18	5.75e-17	7.93e-12	6.94e-11	9.97e-21	4.91e-20	19.3089	8.51e-13	2.87e-12	11.5421	1.1e-30	5.43e-30
rctm0120	reactome	Apoptosis	0.0385117	0.0770235	8.55e-09	1.35e-07	1.22e-06	3.78e-06	0.0785472	0.121498	0.09696	0.173353	8.94e-13	2.94e-12	3.98e-17	1.42e-15	6.47e-18	2.96e-17	16.5287	1.4e-14	5.28e-14	13.2774	1.65e-30	7.54e-30
rctm0331	reactome	Disease	0.0978449	0.167734	5.62e-06	2.53e-05	1.1e-10	8.51e-10	0.00608608	0.0142009	0.109622	0.190226	1.44e-11	3.69e-11	7.85e-15	1.1e-13	9.29e-16	3.72e-15	14.4295	1.98e-16	1.15e-15	14.9393	2.7e-30	1.15e-29
rctm1417,..	reactome	tRNA Aminoacylation	0.000316727	0.0013574	4.29e-07	3e-06	7.53e-09	3.11e-08	0.0411884	0.0716147	6.57e-07	5.53e-06	1.69e-08	3.75e-08	0.00940622	0.0114709	2.22e-14	7.89e-14	13.1029	9.54e-15	4.07e-14	13.3904	2.94e-27	1.17e-26
rctm1065,..	reactome	S Phase	0.0914404	0.161365	5.59e-07	3.52e-06	5.83e-09	2.58e-08	0.0159281	0.0313584	0.0889906	0.164076	1.34e-07	2.71e-07	2.5e-12	2.5e-11	2.33e-12	7.1e-12	11.1487	4.33e-15	1.98e-14	13.7033	1.61e-25	6.07e-25
GTEX_V7_Adipose_Subcutaneous_WGCNA_24	GTEX_V7	DNA replication; lipid metabolism; synthesis of PA	2.81e-10	5.52e-09	9.98e-05	0.000314459	0.0347718	0.0479078	0.00519319	0.0130868	7.66e-06	3.48e-05	9.78e-06	1.47e-05	8.45e-05	0.000128564	2.06e-10	5.06e-10	9.29585	6.37e-16	3.4e-15	14.4685	3.6e-24	1.28e-23
GTEX_V7_Adipose_Subcutaneous_WGCNA_71	GTEX_V7	Chemotaxis; Lysosome	0.00552214	0.0156439	0.170866	0.26255	1.28e-09	7.94e-09	0.0420594	0.0716147	4.89e-06	2.4e-05	2.95e-13	1.2e-12	0.0127096	0.0148278	4.63e-12	1.35e-11	10.8697	1.5e-12	4.79e-12	11.3197	1.5e-21	5.04e-21
GTEX_V7_Adipose_Subcutaneous_WGCNA_23	GTEX_V7	Taurine and hypotaurine metabolism	0.0104808	0.0241865	0.221443	0.317066	0.558551	0.607546	6.52e-06	3.42e-05	4.5e-05	0.000147339	4.75e-14	2.18e-13	1.75e-10	1.02e-09	3.9e-13	1.31e-12	11.8827	2.52e-10	6.2e-10	9.20761	2.22e-21	7.11e-21
rctm0989	reactome	Regulation of Complement cascade	NA	NA	NA	NA	NA	NA	NA	NA	NA	NA	4.96e-17	4.76e-16	3.91e-07	9.43e-07	5.55e-15	2.09e-14	13.6799	1.08e-08	2.17e-08	7.66354	3.77e-21	1.15e-20
GTEX_V7_Adipose_Subcutaneous_WGCNA_42	GTEX_V7	NOTCH; Transcription; Regulatory RNA pathway	0.00872465	0.0218116	1.62e-07	2.05e-06	4.62e-09	2.2e-08	0.187472	0.21597	1.47e-05	5.8e-05	1.09e-06	1.84e-06	0.0667876	0.0697781	2.18e-08	4.5e-08	7.34679	1.12e-14	4.47e-14	13.3497	9.16e-21	2.66e-20
GTEX_V7_Adipose_Subcutaneous_WGCNA_25	GTEX_V7	HIV Nef pathway; generic transcription pathway; mitotic cell cycle	1.12e-07	1.12e-06	0.100959	0.171903	0.604959	0.614877	0.00118677	0.00467292	0.000428954	0.00126541	6.74e-11	1.6e-10	2.86e-08	9.11e-08	1.41e-11	3.76e-11	10.4248	8.21e-11	2.19e-10	9.65956	1.4e-20	3.91e-20
GTEX_Whole_Blood_WGCNA_23	GTEX_V7	Rac1 pathway; signal regulatory protein sirp family interactions; smad2/3 pathway	0.0220876	0.0456984	0.0341951	0.0615511	0.0102559	0.0147876	0.07907	0.121498	0.125419	0.208312	3.76e-20	5.18e-19	1.71e-06	3.52e-06	7.63e-10	1.74e-09	8.75945	1.17e-09	2.67e-09	8.57349	9.91e-18	2.54e-17
rctm0522,..	reactome	HIV Infection	0.64866	0.706062	2.48e-07	2.6e-06	1.55e-10	1.07e-09	0.0119046	0.0247865	0.87885	0.956962	4.1e-06	6.29e-06	1.04e-09	4.28e-09	1.31e-12	4.19e-12	11.3778	2.58e-07	4.71e-07	6.32698	9.68e-18	2.54e-17
rctm0917,..	reactome	Protein folding	0.00986999	0.023688	0.979109	1	1.03e-05	2.24e-05	0.00454714	0.0119362	1.82e-06	9.74e-06	1.14e-12	3.56e-12	0.00151532	0.00196431	9.46e-12	2.63e-11	10.58	4.22e-07	7.5e-07	6.12494	9.37e-17	2.31e-16
rctm0683	reactome	Metabolism of amino acids and derivatives	0.0473224	0.0904276	0.00235752	0.00530441	0.000186194	0.000312001	0.125244	0.154714	0.0570941	0.116157	5.46e-07	9.98e-07	1.25e-09	4.87e-09	6.5e-07	1.04e-06	5.98297	9.29e-12	2.58e-11	10.5884	1.52e-16	3.6e-16
rctm0475	reactome	GPCR downstream signaling	0.0482281	0.0904276	0.00262617	0.0054924	0.000151564	0.000261028	0.000837992	0.00351957	0.151216	0.241128	1.61e-07	3.18e-07	2.66e-05	4.44e-05	5.9e-10	1.4e-09	8.85387	4.38e-08	8.25e-08	7.08355	3.11e-16	7.11e-16
rctm1154,..	reactome	Signaling by the B Cell Receptor (BCR)	0.711686	0.749143	4.04e-07	3e-06	1.81e-06	5.22e-06	0.111548	0.149422	0.843343	0.956869	3.19e-08	6.68e-08	1.28e-11	9.97e-11	2.32e-07	4.01e-07	6.39686	1.14e-10	2.92e-10	9.53462	4.19e-16	9.24e-16
rctm0118,..	reactome	Antigen processing: Ubiquitination & Proteasome degradation	0.614605	0.705754	3.02e-06	1.48e-05	3.06e-06	7.59e-06	0.0664098	0.107277	0.245445	0.371314	3.06e-05	4.05e-05	7.77e-10	3.4e-09	0.000317695	0.000398676	3.39938	2.95e-15	1.45e-14	13.8386	1.05e-15	2.24e-15
rctm0717,..	reactome	Mitotic M-M/G1 phases	0.241565	0.362347	0.000170346	0.000511039	1.09e-05	2.24e-05	0.167589	0.20304	0.469203	0.601804	1.58e-05	2.27e-05	1.13e-10	7.22e-10	2.61e-07	4.4e-07	6.35655	5.56e-09	1.19e-08	7.92445	1.63e-14	3.36e-14
rctm0089,..	reactome	Adaptive Immune System	0.456485	0.570776	7.01e-05	0.000245307	8.91e-07	3.07e-06	0.188545	0.21597	0.656114	0.806473	9.75e-07	1.72e-06	4.51e-10	2.25e-09	1.75e-06	2.73e-06	5.56384	5.88e-10	1.39e-09	8.85699	1.7e-14	3.41e-14
GTEX_V7_Pancreas_WGCNA_16	GTEX_V7	Pathogenic Escherichia coli infection; mRNA splicing; sucrose metabolism	0.000100295	0.000547066	0.000329652	0.000865336	0.000514264	0.000839062	0.408484	0.428908	0.0742439	0.146013	0.000179898	0.00022166	2.88e-05	4.68e-05	7.4e-05	9.87e-05	4.00568	8.97e-12	2.58e-11	10.5884	5.19e-14	1.01e-13
GTEX_V7_Pancreas_WGCNA_28	GTEX_V7	FoxO pathway; jak stat signaling pathway; IL1/2 pathway	0.748251	0.774053	0.0107672	0.0205555	1.42e-09	8.02e-09	0.00669574	0.0150654	0.00730573	0.0195926	0.00492337	0.00539227	9.17e-05	0.000136598	4.26e-09	9.08e-09	8.04191	8.75e-06	1.44e-05	4.84164	5.87e-13	1.11e-12
M8232	kegg	Long-term depression	0.019557	0.0419079	0.00249884	0.00542851	0.02667	0.0375804	0.0609127	0.100987	0.216806	0.33662	1.89e-06	3.03e-06	2.42e-07	6.51e-07	1.96e-09	4.32e-09	8.36452	1.63e-05	2.6e-05	4.58503	6.18e-13	1.13e-12
GTEX_V7_Pancreas_WGCNA_4	GTEX_V7	mTOR pathway; CD40 pathway; base excision repair	0.103674	0.168121	0.00270261	0.0054924	8.97e-05	0.000163484	0.124364	0.154714	0.0170691	0.0402832	NA	NA	2.27e-09	8.38e-09	1.52e-05	2.12e-05	4.67366	1.07e-08	2.17e-08	7.66354	2.43e-12	4.33e-12
GTEX_Whole_Blood_WGCNA_40	GTEX_V7	DNA synthesis; cell cycle, mitotic	0.00649071	0.0169323	0.519475	0.629364	0.0641945	0.086523	0.00252331	0.00883158	6.56e-05	0.000203677	2.35e-05	3.19e-05	0.00107674	0.00142211	2.95e-07	4.85e-07	6.31426	3.76e-06	6.5e-06	5.18709	1.05e-11	1.82e-11
rctm1174	reactome	Steroid hormones	NA	NA	0.581709	0.691466	NA	NA	0.00325547	0.0102547	NA	NA	5.51e-17	4.76e-16	0.0101718	0.0120682	0.000189151	0.000242114	3.61598	5.21e-09	1.15e-08	7.9393	2.62e-11	4.41e-11
M16848	kegg	Epithelial cell signaling in Helicobacter pylori infection	0.121118	0.191239	0.0281919	0.0522379	0.181068	0.220122	0.00427383	0.0117066	0.0494165	0.107984	2.18e-05	3.01e-05	7.07e-07	1.6e-06	3.61e-08	7.23e-08	7.14086	7.31e-05	0.000101747	3.99248	4.2e-11	6.89e-11
M7761	kegg	Melanogenesis	0.171309	0.263553	0.708349	0.811381	0.438035	0.502929	0.00972281	0.021122	9.63e-07	7.1e-06	1.21e-05	1.77e-05	2.52e-07	6.55e-07	2.01e-10	5.06e-10	9.29585	0.0027098	0.00304258	2.51676	8.4e-11	1.34e-10
rctm0682,..	reactome	Metabolism of RNA	0.522729	0.640077	0.000245205	0.000702177	6.22e-05	0.000120438	0.221642	0.240749	0.708535	0.836071	5.01e-05	6.41e-05	1.72e-07	4.81e-07	6.2e-08	1.2e-07	6.92082	0.000218203	0.000297127	3.52706	2.4e-10	3.74e-10
M17906	kegg	Vibrio cholerae infection	0.456621	0.570776	0.394576	0.517881	0.11953	0.148217	0.00400477	0.0117066	0.078688	0.149761	1.06e-06	1.82e-06	8.41e-09	2.94e-08	1.48e-07	2.62e-07	6.5817	0.000304208	0.000389386	3.40962	7.31e-10	1.11e-09
GTEX_Whole_Blood_WGCNA_9	GTEX_V7	Antigen processing and presentation; pd1 signaling; translocation of ZAP-70 to Immunological synapse	0.0055551	0.0156439	0.996806	1	5.97e-06	1.37e-05	0.113845	0.149422	0.0169509	0.0402832	0.000221235	0.00026781	8.67e-07	1.9e-06	1.91e-06	2.91e-06	5.53611	6.36e-05	9.05e-05	4.04335	1.14e-09	1.69e-09
rctm0944,..	reactome	RNA Polymerase I Transcription	0.403609	0.538146	0.000268545	0.00073558	1.67e-08	6.1e-08	0.109342	0.149422	0.819882	0.948491	0.000716823	0.000838318	0.00667745	0.00834681	9.27e-06	1.35e-05	4.86967	6.01e-05	8.75e-05	4.05799	4.54e-09	6.61e-09
rctm0937	reactome	RIG-I/MDA5 mediated induction of IFN-alpha/beta pathways	0.658991	0.706062	0.44647	0.562553	0.0925	0.122021	0.102163	0.146279	0.426188	0.55878	9.16e-16	5.75e-15	5.68e-06	1.08e-05	7.57e-05	9.89e-05	4.0048	1.68e-05	2.63e-05	4.58004	1e-08	1.42e-08
rctm0777,..	reactome	Neuronal System	0.0158147	0.0351438	0.346869	0.464952	5.21e-12	6.46e-11	0.00310577	0.0102547	0.52099	0.654009	0.00905248	0.00960955	0.64311	0.65243	2.07e-06	3.08e-06	5.51145	0.0019137	0.00222685	2.65231	5.77e-08	8.03e-08
rctm0471,..	reactome	GABA receptor activation	0.000377017	0.00150807	0.189937	0.284906	5.58e-05	0.000111574	1.68e-05	8.12e-05	0.999962	1	2.06e-05	2.89e-05	0.0922454	0.0949585	6.84e-08	1.29e-07	6.88941	0.0191912	0.020135	1.69605	1.05e-07	1.43e-07
rctm0291	reactome	Cytosolic sensors of pathogen-associated DNA	0.540925	0.643008	0.326001	0.446479	0.446527	0.503357	0.211404	0.23783	0.26623	0.383112	2.77e-15	1.47e-14	6.28e-05	0.0001	0.000892052	0.00105725	2.97582	1.87e-05	2.85e-05	4.54516	1.49e-07	1.98e-07
GTEX_V7_Adipose_Subcutaneous_WGCNA_2	GTEX_V7	Metabolism of fatty acids, lipids and lipoproteins; amino acid degradation	0.101548	0.168121	0.0015223	0.00368866	6.49e-05	0.000121864	0.423068	0.436939	0.251927	0.371592	0.0185467	0.0188194	0.00554119	0.00705243	2.41e-05	3.29e-05	4.4828	0.00073884	0.000892184	3.04955	1.52e-07	1.98e-07
M16257	biocarta	Role of Mitochondria in Apoptotic Signaling	NA	NA	0.00495032	0.00974595	0.00985072	0.0145415	0.218818	0.240749	0.330141	0.452984	0.00181594	0.0020541	0.0180345	0.0206953	0.00121752	0.00139145	2.85653	4.67e-05	6.96e-05	4.15739	2.75e-06	3.52e-06
rctm1291,..	reactome	Transcription	0.649753	0.706062	0.00193052	0.00450454	1.07e-05	2.24e-05	0.174349	0.207245	0.872287	0.956962	0.000584723	0.000695619	0.0209691	0.0236747	1.16e-05	1.65e-05	4.78252	0.0181105	0.0193179	1.71404	3.85e-06	4.83e-06
rctm0677	reactome	Meiotic Synapsis	NA	NA	0.844229	0.949758	0.106184	0.137154	0.0834524	0.122267	NA	NA	1.34e-06	2.2e-06	0.000626818	0.000860339	0.000876607	0.00105725	2.97582	0.00184925	0.0021917	2.65922	9.98e-06	1.23e-05
rctm0858,..	reactome	Phase 1 - Functionalization of compounds	0.000494823	0.00185559	0.227438	0.318413	0.364656	0.426579	0.0389024	0.0700244	0.892083	0.956962	3.25e-13	1.25e-12	0.801576	0.801576	0.00571183	0.0063027	2.20047	0.000244514	0.000326019	3.48676	1.05e-05	1.27e-05
rctm1280,..	reactome	Toll Like Receptor 4 (TLR4) Cascade	0.0715264	0.130048	0.436476	0.561183	0.578565	0.609227	0.580359	0.58972	0.670087	0.80684	1.44e-12	4.32e-12	0.000705046	0.0009491	0.00140506	0.00157761	2.802	0.00205132	0.00234436	2.62997	1.72e-05	2.04e-05
rctm1130	reactome	Signaling by Insulin receptor	0.786151	0.799476	0.470264	0.580915	0.486139	0.538225	0.0172411	0.0329149	0.127106	0.208312	4.48e-05	5.84e-05	7.75e-05	0.00012054	0.000520442	0.000640544	3.19345	0.0135298	0.0146764	1.83338	5.18e-05	6.03e-05
rctm0949,..	reactome	RNA Polymerase II Pre-transcription Events	0.546557	0.643008	0.0563518	0.0986157	3.8e-06	9.05e-06	0.116973	0.150393	0.9096	0.958328	0.00962098	0.0100583	0.0224208	0.024912	0.000996004	0.00115899	2.93592	0.0098759	0.0108975	1.96267	6.3e-05	7.2e-05
rctm1227,..	reactome	TAK1 activates NFkB by phosphorylation and activation of IKKs complex	0.623416	0.705754	1	1	0.593415	0.613196	0.111209	0.149422	0.313829	0.440855	1.55e-15	8.89e-15	9.09e-06	1.67e-05	0.0141441	0.0153427	1.8141	0.0454098	0.0468746	1.32906	0.00301183	0.0033817
M14933	kegg	Steroid hormone biosynthesis	0.000293651	0.00135531	1	1	0.185149	0.220755	0.0284183	0.0526575	1	1	1.9e-14	9.38e-14	0.0549338	0.0582631	1	1	0	1.21e-08	2.34e-08	7.63078	1	1
rctm0627,..	reactome	Iron uptake and transport	0.413052	0.538764	1	1	0.111875	0.141557	0.0121965	0.0247865	0.0155038	0.0397707	5.5e-07	9.98e-07	3.51e-07	8.77e-07	1	1	0	3.96e-06	6.67e-06	5.17587	1	1
M18155	kegg	Insulin signaling pathway	0.312575	0.436151	0.166692	0.26254	1.86e-06	5.22e-06	0.00410565	0.0117066	1	1	0.0148906	0.0153351	0.00950444	0.0114709	1	1	0	0.000272982	0.000356548	3.44788	1	1
M19540	kegg	Oxidative phosphorylation	0.332782	0.453794	1	1	0.741819	0.741819	0.00137277	0.00508731	0.0386705	0.0877522	5.99e-05	7.51e-05	1.77e-05	3.1e-05	1	1	0	0.000538424	0.000675669	3.17027	1	1
M862	biocarta	p38 MAPK Signaling Pathway	1	1	0.153795	0.248439	1.09e-06	3.57e-06	0.0818812	0.122267	0.341382	0.457762	0.00177619	0.00204262	0.0334301	0.0365642	1	1	0	0.000553329	0.00068102	3.16684	1	1
rctm1150	reactome	Signaling by Wnt	0.297715	0.425307	9.05e-05	0.000300058	0.000105317	0.000186561	1	1	1.01e-05	4.24e-05	2.67e-08	5.76e-08	5.5e-15	9.62e-14	3.92e-17	1.67e-16	15.7773	1	1	0	1	1
M1053,..	kegg	Hedgehog signaling pathway	0.250558	0.366671	1	1	0.579748	0.609227	0.282827	0.302002	1.49e-06	8.78e-06	3.61e-06	5.66e-06	1.23e-07	3.73e-07	8.32e-08	1.52e-07	6.81816	1	1	0	1	1

### Sheet: Preserved Modules
Supplement Table 8: Tissue-specific, non-MHC Meta MSEA results for the supersets derived from canonical pathways and co-expression network modules for combined Cohort 1 and Cohort 2
MODULE	SOURCE	DESCR
GTEX_Whole_Blood_WGCNA_1	GTEX_V7	IGF1 pathway; cytokine signaling in immune system; IL6 pathway
GTEX_V7_Adipose_Subcutaneous_WGCNA_27	GTEX_V7	Allograft rejection; antigen processing and presentation; inteferon alpha, beta and gamma signaling
GTEX_V7_Pancreas_WGCNA_5	GTEX_V7	Base excision repair; rhoa reg repair
GTEX_Whole_Blood_WGCNA_2	GTEX_V7	Metabolism of fatty acids, lipids and lipoproteins; amino acid degradation
T1D_positive	GWAS Catalog	Positive control gene set for T1DM
CHD_positive	GWAS Catalog	Positive control gene set for coronary heart disease
GTEX_V7_Adipose_Subcutaneous_WGCNA_18	GTEX_V7	Adipose Subcutaneous
GTEX_V7_Adipose_Visceral_Omentum_WGCNA_10	GTEX_V7	MAPK pathway; MYC pathway; basal cell carcinoma
GTEX_V7_Pancreas_WGCNA_6	GTEX_V7	Inteferon signaling; cell cell communication; cytokine signaling in immune system
rctm1107	reactome	Signal Transduction
M16894	kegg	Complement and coagulation cascades
M4741	kegg	Systemic lupus erythematosus
rctm0261	reactome	Complement cascade
rctm0120	reactome	Apoptosis
rctm0331	reactome	Disease
rctm1417,..	reactome	tRNA Aminoacylation
rctm1065,..	reactome	S Phase
GTEX_V7_Adipose_Subcutaneous_WGCNA_24	GTEX_V7	DNA replication; lipid metabolism; synthesis of PA
GTEX_V7_Adipose_Subcutaneous_WGCNA_71	GTEX_V7	Chemotaxis; Lysosome
GTEX_V7_Adipose_Subcutaneous_WGCNA_23	GTEX_V7	Taurine and hypotaurine metabolism
rctm0989	reactome	Regulation of Complement cascade
GTEX_V7_Adipose_Subcutaneous_WGCNA_42	GTEX_V7	NOTCH; Transcription; Regulatory RNA pathway
GTEX_V7_Adipose_Subcutaneous_WGCNA_25	GTEX_V7	HIV Nef pathway; generic transcription pathway; mitotic cell cycle
GTEX_Whole_Blood_WGCNA_23	GTEX_V7	Rac1 pathway; signal regulatory protein sirp family interactions; smad2/3 pathway
rctm0522,..	reactome	HIV Infection
rctm0917,..	reactome	Protein folding
rctm0683	reactome	Metabolism of amino acids and derivatives
rctm1154,..	reactome	Signaling by the B Cell Receptor (BCR)
rctm0089,..	reactome	Adaptive Immune System
GTEX_V7_Pancreas_WGCNA_16	GTEX_V7	Pathogenic Escherichia coli infection; mRNA splicing; sucrose metabolism
GTEX_V7_Pancreas_WGCNA_28	GTEX_V7	FoxO pathway; jak stat signaling pathway; IL1/2 pathway
M8232	kegg	Long-term depression
GTEX_V7_Pancreas_WGCNA_4	GTEX_V7	mTOR pathway; CD40 pathway; base excision repair
GTEX_Whole_Blood_WGCNA_40	GTEX_V7	DNA synthesis; cell cycle, mitotic
GTEX_Whole_Blood_WGCNA_9	GTEX_V7	Antigen processing and presentation; pd1 signaling; translocation of ZAP-70 to Immunological synapse
rctm0471,..	reactome	GABA receptor activation
GTEX_V7_Adipose_Subcutaneous_WGCNA_2	GTEX_V7	Metabolism of fatty acids, lipids and lipoproteins; amino acid degradation
M18155	kegg	Insulin signaling pathway
rctm1150	reactome	Signaling by Wnt

### Sheet: Gained Modules
Supplement Table 8: Tissue-specific, non-MHC Meta MSEA results for the supersets derived from canonical pathways and co-expression network modules for combined Cohort 1 and Cohort 2
MODULE	SOURCE	DESCR
M1053,..	kegg	Hedgehog signaling pathway
M14933	kegg	Steroid hormone biosynthesis
M16257	biocarta	Role of Mitochondria in Apoptotic Signaling
M16848	kegg	Epithelial cell signaling in Helicobacter pylori infection
M17906	kegg	Vibrio cholerae infection
M19540	kegg	Oxidative phosphorylation
M7761	kegg	Melanogenesis
M862	biocarta	p38 MAPK Signaling Pathway
rctm0118,..	reactome	Antigen processing: Ubiquitination & Proteasome degradation
rctm0291	reactome	Cytosolic sensors of pathogen-associated DNA
rctm0475	reactome	GPCR downstream signaling
rctm0627,..	reactome	Iron uptake and transport
rctm0677	reactome	Meiotic Synapsis
rctm0682,..	reactome	Metabolism of RNA
rctm0717,..	reactome	Mitotic M-M/G1 phases
rctm0777,..	reactome	Neuronal System
rctm0858,..	reactome	Phase 1 - Functionalization of compounds
rctm0937	reactome	RIG-I/MDA5 mediated induction of IFN-alpha/beta pathways
rctm0944,..	reactome	RNA Polymerase I Transcription
rctm0949,..	reactome	RNA Polymerase II Pre-transcription Events
rctm1130	reactome	Signaling by Insulin receptor
rctm1174	reactome	Steroid hormones
rctm1227,..	reactome	TAK1 activates NFkB by phosphorylation and activation of IKKs complex
rctm1280,..	reactome	Toll Like Receptor 4 (TLR4) Cascade
rctm1291,..	reactome	Transcription

### Sheet: Lost Modules
Supplement Table 8: Tissue-specific, non-MHC Meta MSEA results for the supersets derived from canonical pathways and co-expression network modules for combined Cohort 1 and Cohort 2
MODULE	SOURCE	DESCR
GTEX_V7_Pancreas_WGCNA_25	GTEX_V7	Antigen processing and presentation; systemic lupus erythematosus; leishmaia infection
Height_positive	GWAS Catalog	Positive control gene set for Height
M5669	kegg	Natural killer cell mediated cytotoxicity
rctm0567	reactome	Immunoregulatory interactions between a Lymphoid and a non-Lymphoid cell
GTEX_V7_Adipose_Subcutaneous_WGCNA_30	GTEX_V7	Calcium signaling pathway; circadian rhythm mammal; purine metabolism
GTEX_V7_Adipose_Subcutaneous_WGCNA_8	GTEX_V7	Metabolism of lipids, lipoproteins, amino acids and derivatives; amino acid degradation
GTEX_Whole_Blood_WGCNA_45	GTEX_V7	TCR signaling; PD1 signaling; translocation of zap 70 to immunological synapse
GTEX_V7_Adipose_Subcutaneous_WGCNA_11	GTEX_V7	Extracellular matrix organization; basal cell carcinoma; collagen formation
GTEX_V7_Adipose_Visceral_Omentum_WGCNA_57	GTEX_V7	Primary Immunodeficiency; IL-7 pathway
GTEX_V7_Adipose_Subcutaneous_WGCNA_4	GTEX_V7	HIV Nef pathway; generic transcription pathway; mitotic cell cycle
rctm0493	reactome	Gene Expression
GTEX_V7_Adipose_Visceral_Omentum_WGCNA_23	GTEX_V7	NOTCH pathway
rctm0566	reactome	Immune System
M16004	kegg	Antigen processing and presentation
rctm1133,..	reactome	Signaling by NOTCH
M7946	kegg	Notch signaling pathway
M11911	kegg	ABC transporters
M1724	kegg	RNA polymerase
M11190	kegg	Dorso-ventral axis formation
rctm0687	reactome	Metabolism of mRNA
rctm0116	reactome	Antigen Presentation: Folding, assembly and peptide loading of class I MHC
T2D_positive	GWAS Catalog	Positive control gene set for T2DM
rctm0244	reactome	Class B/2 (Secretin family receptors)
GTEX_V7_Adipose_Visceral_Omentum_WGCNA_54	GTEX_V7	Fcgamma receptor (FCGR) dependent phagocytosis; Chemokine signaling pathway; IL8-CXCR pathway
GTEX_Whole_Blood_WGCNA_20	GTEX_V7	Regulation of ornithine decarboxylase (ODC); CDK-mediated phosphorylation and removal of Cdc6; proteasome
rctm0656,..	reactome	M Phase
rctm0947,..	reactome	RNA Polymerase I, RNA Polymerase III, and Mitochondrial Transcription
M4085	kegg	Primary immunodeficiency
M13380	kegg	Neuroactive ligand-receptor interaction
rctm1128,..	reactome	Signaling by GPCR
M4013	kegg	Gap junction
M2044	kegg	Spliceosome
rctm0952,..	reactome	RNA Polymerase II Transcription Elongation
rctm0449	reactome	G alpha (s) signalling events
