## Supplemental Table 9B for "Multitissue Multiomics Integration Reveals Tissue-Specific Pathways, Gene Networks, and Drug Candidates for Type 1 Diabetes"

### Sheet: Supplemental Table 9B
Supplement Table 9B: Top Key Drivers (KDs) in islet PPI gene regulatory networks
NODE	MODULE	SOURCE	DESCR	P.islet	FDR.islet
FYN	M5669	kegg	Natural killer cell mediated cytotoxicity	1.37025e-114	6.60462e-112
LCK	M5669	kegg	Natural killer cell mediated cytotoxicity	2.37637e-113	5.72704e-111
SHC1	M5669	kegg	Natural killer cell mediated cytotoxicity	4.36895e-82	7.01945e-80
EGFR	M5669	kegg	Natural killer cell mediated cytotoxicity	1.60394e-67	1.93275e-65
CBL	M5669	kegg	Natural killer cell mediated cytotoxicity	4.73495e-65	4.56449e-63
PTPN6	M5669	kegg	Natural killer cell mediated cytotoxicity	2.28122e-60	1.83258e-58
SYK	M5669	kegg	Natural killer cell mediated cytotoxicity	1.26173e-57	8.68791e-56
VAV1	M5669	kegg	Natural killer cell mediated cytotoxicity	1.83073e-56	1.10301e-54
ZAP70	M5669	kegg	Natural killer cell mediated cytotoxicity	2.23114e-53	1.1949e-51
PLCG1	M5669	kegg	Natural killer cell mediated cytotoxicity	3.61936e-53	1.74453e-51
PIK3R1	M5669	kegg	Natural killer cell mediated cytotoxicity	1.00627e-48	4.40929e-47
PTPN11	M5669	kegg	Natural killer cell mediated cytotoxicity	1.36098e-46	5.46662e-45
GRB2	M5669	kegg	Natural killer cell mediated cytotoxicity	5.60462e-42	2.07802e-40
LCP2	rctm0089	reactome	Adaptive Immune System	3.5889e-38	1.23561e-36
PIK3R2	rctm0089	reactome	Adaptive Immune System	3.858e-35	1.2397e-33
SOS1	rctm0089	reactome	Adaptive Immune System	1.69217e-34	5.09766e-33
LYN	M5669	kegg	Natural killer cell mediated cytotoxicity	7.05379e-34	1.99996e-32
RAF1	M5669	kegg	Natural killer cell mediated cytotoxicity	2.20621e-33	5.90773e-32
HRAS	M5669	kegg	Natural killer cell mediated cytotoxicity	3.177e-32	8.05955e-31
PTK2	M5669	kegg	Natural killer cell mediated cytotoxicity	3.37142e-32	8.12511e-31
WAS	rctm0089	reactome	Adaptive Immune System	1.79574e-30	4.12166e-29
EPOR	rctm0089	reactome	Adaptive Immune System	3.6926e-29	8.09014e-28
ZAP70	rctm0089	reactome	Adaptive Immune System	5.93029e-29	1.24278e-27
PRKCD	M5669	kegg	Natural killer cell mediated cytotoxicity	1.26349e-28	2.53751e-27
KHDRBS1	rctm0089	reactome	Adaptive Immune System	1.40042e-28	2.70001e-27
PTK2B	M5669	kegg	Natural killer cell mediated cytotoxicity	2.71418e-28	5.03167e-27
CRKL	rctm0089	reactome	Adaptive Immune System	6.43172e-28	1.14818e-26
MET	rctm0089	reactome	Adaptive Immune System	1.91928e-27	3.3039e-26
JAK2	M5669	kegg	Natural killer cell mediated cytotoxicity	2.96913e-27	4.9349e-26
SOS1	M5669	kegg	Natural killer cell mediated cytotoxicity	1.58472e-25	2.54611e-24
ERBB2	rctm0089	reactome	Adaptive Immune System	4.68043e-24	7.27732e-23
LCP2	M5669	kegg	Natural killer cell mediated cytotoxicity	6.97613e-24	1.05078e-22
MAPK1	M5669	kegg	Natural killer cell mediated cytotoxicity	1.44849e-23	2.11568e-22
IKBKB	rctm0089	reactome	Adaptive Immune System	2.49675e-23	3.53951e-22
PLCG2	rctm0089	reactome	Adaptive Immune System	6.68266e-23	9.20298e-22
NFKB2	rctm0089	reactome	Adaptive Immune System	8.11779e-23	1.08688e-21
KDR	rctm0089	reactome	Adaptive Immune System	1.75206e-22	2.28241e-21
CD247	M5669	kegg	Natural killer cell mediated cytotoxicity	2.72012e-22	3.45026e-21
CBLB	rctm0089	reactome	Adaptive Immune System	3.25278e-22	4.0201e-21
PTPRC	rctm0089	reactome	Adaptive Immune System	6.91004e-22	8.32659e-21
LAT	M5669	kegg	Natural killer cell mediated cytotoxicity	8.17758e-22	9.61364e-21
SH3BP2	M5669	kegg	Natural killer cell mediated cytotoxicity	1.43841e-21	1.65074e-20
SKP1	rctm0089	reactome	Adaptive Immune System	4.27187e-21	4.78847e-20
FGFR1	rctm0089	reactome	Adaptive Immune System	1.12931e-20	1.23711e-19
GAB2	M5669	kegg	Natural killer cell mediated cytotoxicity	2.80543e-20	3.00493e-19
SRC	M5669	kegg	Natural killer cell mediated cytotoxicity	4.89207e-20	5.12604e-19
ITK	rctm0089	reactome	Adaptive Immune System	1.21656e-19	1.24762e-18
PTPRC	M5669	kegg	Natural killer cell mediated cytotoxicity	1.48121e-19	1.48739e-18
CRK	M5669	kegg	Natural killer cell mediated cytotoxicity	2.74974e-19	2.70485e-18
PRKCA	M5669	kegg	Natural killer cell mediated cytotoxicity	3.03847e-19	2.88629e-18
ERBB3	rctm0089	reactome	Adaptive Immune System	3.05395e-19	2.88629e-18
SOCS1	rctm0089	reactome	Adaptive Immune System	5.92774e-19	5.49456e-18
KIT	M5669	kegg	Natural killer cell mediated cytotoxicity	8.19781e-19	7.45536e-18
IKBKG	rctm0089	reactome	Adaptive Immune System	3.46174e-18	3.08992e-17
PDGFRB	rctm0089	reactome	Adaptive Immune System	3.54975e-18	3.11087e-17
INSR	M5669	kegg	Natural killer cell mediated cytotoxicity	6.55897e-18	5.6454e-17
LAT	rctm0089	reactome	Adaptive Immune System	1.18549e-17	1.00247e-16
DOK1	rctm0089	reactome	Adaptive Immune System	1.43751e-17	1.19462e-16
PRKCQ	rctm0089	reactome	Adaptive Immune System	1.99298e-17	1.62817e-16
EPOR	M5669	kegg	Natural killer cell mediated cytotoxicity	2.02843e-17	1.62951e-16
FGFR1	M5669	kegg	Natural killer cell mediated cytotoxicity	7.13849e-17	5.64058e-16
GAB2	rctm0089	reactome	Adaptive Immune System	1.01455e-16	7.88729e-16
BLNK	rctm0089	reactome	Adaptive Immune System	1.04845e-16	8.02144e-16
CD19	rctm0089	reactome	Adaptive Immune System	1.31866e-16	9.93117e-16
HCK	rctm0089	reactome	Adaptive Immune System	4.34807e-16	3.22426e-15
RASA1	M5669	kegg	Natural killer cell mediated cytotoxicity	9.32705e-16	6.81158e-15
KIT	rctm0089	reactome	Adaptive Immune System	2.25451e-15	1.6219e-14
GAB1	rctm0089	reactome	Adaptive Immune System	3.79111e-15	2.68723e-14
ERBB2	M5669	kegg	Natural killer cell mediated cytotoxicity	5.73371e-15	4.00529e-14
CBLB	M5669	kegg	Natural killer cell mediated cytotoxicity	1.17639e-14	8.10028e-14
PAG1	M5669	kegg	Natural killer cell mediated cytotoxicity	1.98664e-14	1.34867e-13
IRS2	rctm0089	reactome	Adaptive Immune System	2.03739e-14	1.36392e-13
CDC42	M5669	kegg	Natural killer cell mediated cytotoxicity	2.42441e-14	1.60077e-13
CD22	rctm0089	reactome	Adaptive Immune System	3.26068e-14	2.12385e-13
AXL	rctm0089	reactome	Adaptive Immune System	3.39059e-14	2.17902e-13
NFKBIB	rctm0089	reactome	Adaptive Immune System	3.95912e-14	2.51092e-13
CD28	rctm0089	reactome	Adaptive Immune System	4.31468e-14	2.70088e-13
PECAM1	rctm0089	reactome	Adaptive Immune System	4.52756e-14	2.7978e-13
RET	rctm0089	reactome	Adaptive Immune System	4.72611e-14	2.88353e-13
GAB1	M5669	kegg	Natural killer cell mediated cytotoxicity	5.31075e-14	3.16022e-13
VAV1	rctm0089	reactome	Adaptive Immune System	5.30515e-14	3.16022e-13
TEC	rctm0089	reactome	Adaptive Immune System	9.89915e-14	5.81877e-13
ERBB4	rctm0089	reactome	Adaptive Immune System	1.2436e-13	7.22188e-13
MET	M5669	kegg	Natural killer cell mediated cytotoxicity	1.33547e-13	7.66305e-13
MAP2K1	M5669	kegg	Natural killer cell mediated cytotoxicity	1.39884e-13	7.93224e-13
PAG1	rctm0089	reactome	Adaptive Immune System	2.32058e-13	1.30061e-12
PRKCZ	M5669	kegg	Natural killer cell mediated cytotoxicity	2.38125e-13	1.31927e-12
KDR	M5669	kegg	Natural killer cell mediated cytotoxicity	4.57114e-13	2.50374e-12
SYK	rctm0089	reactome	Adaptive Immune System	7.69531e-13	4.16757e-12
NFKBIA	rctm0089	reactome	Adaptive Immune System	9.55174e-13	5.11549e-12
AXL	M5669	kegg	Natural killer cell mediated cytotoxicity	1.83382e-12	9.71321e-12
PDGFRB	M5669	kegg	Natural killer cell mediated cytotoxicity	2.12981e-12	1.11583e-11
CD247	rctm0089	reactome	Adaptive Immune System	2.19273e-12	1.13645e-11
IRS1	M5669	kegg	Natural killer cell mediated cytotoxicity	2.26456e-12	1.16119e-11
PAK2	M5669	kegg	Natural killer cell mediated cytotoxicity	3.16049e-12	1.60353e-11
CRKL	M5669	kegg	Natural killer cell mediated cytotoxicity	3.3439e-12	1.67891e-11
IFNAR1	M5669	kegg	Natural killer cell mediated cytotoxicity	3.38886e-12	1.68395e-11
CD5	M5669	kegg	Natural killer cell mediated cytotoxicity	3.49709e-12	1.72e-11
CBL	rctm0089	reactome	Adaptive Immune System	3.96455e-12	1.93021e-11
CSF1R	rctm0089	reactome	Adaptive Immune System	4.70046e-12	2.26562e-11
PLCG2	M5669	kegg	Natural killer cell mediated cytotoxicity	5.49343e-12	2.59592e-11
KHDRBS1	M5669	kegg	Natural killer cell mediated cytotoxicity	5.48767e-12	2.59592e-11
SH3KBP1	rctm0089	reactome	Adaptive Immune System	5.76614e-12	2.69833e-11
CHUK	rctm0089	reactome	Adaptive Immune System	5.97586e-12	2.75093e-11
BTK	rctm0089	reactome	Adaptive Immune System	5.99269e-12	2.75093e-11
NTRK1	M5669	kegg	Natural killer cell mediated cytotoxicity	6.29177e-12	2.86097e-11
NTRK1	rctm0089	reactome	Adaptive Immune System	6.45072e-12	2.90584e-11
RASA1	rctm0089	reactome	Adaptive Immune System	8.00709e-12	3.57353e-11
IRS2	M5669	kegg	Natural killer cell mediated cytotoxicity	1.09482e-11	4.8413e-11
RET	M5669	kegg	Natural killer cell mediated cytotoxicity	3.6849e-11	1.61465e-10
MUC1	rctm0089	reactome	Adaptive Immune System	4.12955e-11	1.79319e-10
PXN	M5669	kegg	Natural killer cell mediated cytotoxicity	4.22391e-11	1.81779e-10
MAP4K1	rctm0089	reactome	Adaptive Immune System	9.95478e-11	4.2462e-10
JAK1	M5669	kegg	Natural killer cell mediated cytotoxicity	1.08e-10	4.56631e-10
PLCG1	rctm0089	reactome	Adaptive Immune System	2.20075e-10	9.22403e-10
MAPK14	M5669	kegg	Natural killer cell mediated cytotoxicity	2.22636e-10	9.25089e-10
FASLG	M5669	kegg	Natural killer cell mediated cytotoxicity	2.96099e-10	1.21982e-09
CUL1	rctm0089	reactome	Adaptive Immune System	3.49232e-10	1.42653e-09
CD19	M5669	kegg	Natural killer cell mediated cytotoxicity	3.59805e-10	1.45736e-09
CD5	rctm0089	reactome	Adaptive Immune System	3.65193e-10	1.46686e-09
PLK1	rctm0089	reactome	Adaptive Immune System	4.03904e-10	1.60894e-09
CD79A	rctm0089	reactome	Adaptive Immune System	4.63863e-10	1.83264e-09
VAV3	M5669	kegg	Natural killer cell mediated cytotoxicity	5.71346e-10	2.23893e-09
IGF1R	rctm0089	reactome	Adaptive Immune System	6.82049e-10	2.65119e-09
RAC1	M5669	kegg	Natural killer cell mediated cytotoxicity	7.93696e-10	3.06049e-09
ITK	M5669	kegg	Natural killer cell mediated cytotoxicity	8.79172e-10	3.36318e-09
SHC1	rctm0089	reactome	Adaptive Immune System	1.07592e-09	4.0834e-09
INPP5D	rctm0089	reactome	Adaptive Immune System	1.16984e-09	4.40518e-09
CD74	GTEX_V7_Adipose_Subcutaneous_WGCNA_27	GTEX_V7	Allograft rejection; antigen processing and presentation; inteferon alpha, beta and gamma signaling	1.30133e-09	4.86232e-09
STAT5B	rctm0089	reactome	Adaptive Immune System	1.73243e-09	6.42333e-09
CD22	M5669	kegg	Natural killer cell mediated cytotoxicity	1.85556e-09	6.82732e-09
LCK	rctm0089	reactome	Adaptive Immune System	2.14444e-09	7.83044e-09
BTRC	rctm0089	reactome	Adaptive Immune System	2.33998e-09	8.48023e-09
CAV1	M5669	kegg	Natural killer cell mediated cytotoxicity	2.43396e-09	8.75498e-09
CSK	rctm0089	reactome	Adaptive Immune System	2.61126e-09	9.32316e-09
FGFR2	rctm0089	reactome	Adaptive Immune System	2.72981e-09	9.67478e-09
NCF1	rctm0089	reactome	Adaptive Immune System	3.97511e-09	1.39854e-08
PTK2B	rctm0089	reactome	Adaptive Immune System	5.42393e-09	1.89445e-08
LYN	rctm0089	reactome	Adaptive Immune System	5.54554e-09	1.92299e-08
RNF11	rctm0089	reactome	Adaptive Immune System	6.18363e-09	2.12894e-08
BTK	M5669	kegg	Natural killer cell mediated cytotoxicity	6.49449e-09	2.2201e-08
CRK	rctm0089	reactome	Adaptive Immune System	9.26412e-09	3.14458e-08
SH3BP2	rctm0089	reactome	Adaptive Immune System	1.17823e-08	3.97138e-08
PAK2	rctm0089	reactome	Adaptive Immune System	1.22437e-08	4.09823e-08
BCR	rctm0089	reactome	Adaptive Immune System	1.38158e-08	4.59256e-08
FRS2	rctm0089	reactome	Adaptive Immune System	2.32121e-08	7.66316e-08
BCL10	rctm0089	reactome	Adaptive Immune System	3.84382e-08	1.26036e-07
SNCA	rctm0089	reactome	Adaptive Immune System	3.88071e-08	1.26385e-07
WAS	M5669	kegg	Natural killer cell mediated cytotoxicity	4.47476e-08	1.44754e-07
TUBA4A	M5669	kegg	Natural killer cell mediated cytotoxicity	6.33317e-08	2.03506e-07
INSR	rctm0089	reactome	Adaptive Immune System	6.98515e-08	2.2297e-07
STAT5A	rctm0089	reactome	Adaptive Immune System	7.05288e-08	2.2365e-07
ABL1	M5669	kegg	Natural killer cell mediated cytotoxicity	7.5285e-08	2.37172e-07
BLNK	M5669	kegg	Natural killer cell mediated cytotoxicity	9.98724e-08	3.12588e-07
CD28	M5669	kegg	Natural killer cell mediated cytotoxicity	1.12493e-07	3.49816e-07
HCK	M5669	kegg	Natural killer cell mediated cytotoxicity	1.2439e-07	3.84333e-07
IL2RB	M5669	kegg	Natural killer cell mediated cytotoxicity	1.2992e-07	3.98862e-07
IRS1	rctm0089	reactome	Adaptive Immune System	1.36298e-07	4.15794e-07
BCL2	M5669	kegg	Natural killer cell mediated cytotoxicity	1.64042e-07	4.97284e-07
MST1R	rctm0089	reactome	Adaptive Immune System	1.79755e-07	5.41513e-07
TYK2	rctm0089	reactome	Adaptive Immune System	2.06837e-07	6.19226e-07
BCAR1	M5669	kegg	Natural killer cell mediated cytotoxicity	2.36984e-07	7.05101e-07
SOCS1	M5669	kegg	Natural killer cell mediated cytotoxicity	2.38532e-07	7.05351e-07
SYN1	rctm0089	reactome	Adaptive Immune System	2.72054e-07	7.99574e-07
PAK1	M5669	kegg	Natural killer cell mediated cytotoxicity	2.96419e-07	8.65902e-07
DNM1	rctm0089	reactome	Adaptive Immune System	3.01096e-07	8.74267e-07
SH2B2	rctm0089	reactome	Adaptive Immune System	3.27572e-07	9.45448e-07
PDPK1	rctm0089	reactome	Adaptive Immune System	3.96423e-07	1.13736e-06
PTPN11	rctm0089	reactome	Adaptive Immune System	4.14959e-07	1.18349e-06
GNB2L1	M5669	kegg	Natural killer cell mediated cytotoxicity	4.19634e-07	1.18979e-06
ITGB3	rctm0089	reactome	Adaptive Immune System	4.95202e-07	1.39583e-06
FYB	rctm0089	reactome	Adaptive Immune System	5.08587e-07	1.42523e-06
EPHA2	rctm0089	reactome	Adaptive Immune System	5.2727e-07	1.46904e-06
PIK3R2	M5669	kegg	Natural killer cell mediated cytotoxicity	5.34795e-07	1.48144e-06
CD4	rctm0089	reactome	Adaptive Immune System	6.58718e-07	1.8143e-06
PTPN6	rctm0089	reactome	Adaptive Immune System	6.97963e-07	1.91147e-06
SHB	M5669	kegg	Natural killer cell mediated cytotoxicity	7.81878e-07	2.12918e-06
PIK3CA	rctm0089	reactome	Adaptive Immune System	8.64183e-07	2.34009e-06
PECAM1	M5669	kegg	Natural killer cell mediated cytotoxicity	9.6509e-07	2.59554e-06
GRB2	rctm0089	reactome	Adaptive Immune System	9.6929e-07	2.59554e-06
ERBB3	M5669	kegg	Natural killer cell mediated cytotoxicity	1.12986e-06	3.0088e-06
MAPK3	M5669	kegg	Natural killer cell mediated cytotoxicity	1.18802e-06	3.1463e-06
HLA-A	rctm0089	reactome	Adaptive Immune System	1.19459e-06	3.14641e-06
ITGB2	M5669	kegg	Natural killer cell mediated cytotoxicity	1.55371e-06	4.07006e-06
PAK1	rctm0089	reactome	Adaptive Immune System	1.79011e-06	4.66397e-06
CSF1R	M5669	kegg	Natural killer cell mediated cytotoxicity	2.00377e-06	5.16479e-06
CD3E	rctm0089	reactome	Adaptive Immune System	1.99607e-06	5.16479e-06
PIK3CA	M5669	kegg	Natural killer cell mediated cytotoxicity	2.13304e-06	5.46875e-06
CASP8	M5669	kegg	Natural killer cell mediated cytotoxicity	2.47056e-06	6.30058e-06
PTK2	rctm0089	reactome	Adaptive Immune System	2.62978e-06	6.67134e-06
JAK2	rctm0089	reactome	Adaptive Immune System	2.6632e-06	6.72075e-06
NCK1	rctm0089	reactome	Adaptive Immune System	2.90897e-06	7.30272e-06
NCK2	rctm0089	reactome	Adaptive Immune System	3.16247e-06	7.89799e-06
SRC	rctm0089	reactome	Adaptive Immune System	3.27222e-06	8.12995e-06
TUBA4A	rctm0089	reactome	Adaptive Immune System	3.7532e-06	9.27714e-06
EGFR	rctm0089	reactome	Adaptive Immune System	4.49586e-06	1.10562e-05
CSF2RB	M5669	kegg	Natural killer cell mediated cytotoxicity	4.7363e-06	1.15883e-05
IL2RB	rctm0089	reactome	Adaptive Immune System	5.44621e-06	1.31913e-05
BCAR1	rctm0089	reactome	Adaptive Immune System	5.43908e-06	1.31913e-05
PTPN1	rctm0089	reactome	Adaptive Immune System	5.61206e-06	1.35251e-05
STAT3	M5669	kegg	Natural killer cell mediated cytotoxicity	5.83291e-06	1.39874e-05
GHR	rctm0089	reactome	Adaptive Immune System	5.92439e-06	1.41364e-05
GRAP2	M5669	kegg	Natural killer cell mediated cytotoxicity	6.07831e-06	1.4422e-05
FLT1	M5669	kegg	Natural killer cell mediated cytotoxicity	6.10392e-06	1.4422e-05
JAK1	rctm0089	reactome	Adaptive Immune System	6.71656e-06	1.57921e-05
CD74	GTEX_V7_Pancreas_WGCNA_25	GTEX_V7	Antigen processing and presentation; systemic lupus erythematosus; leishmaia infection	7.33761e-06	1.71686e-05
CASP9	M5669	kegg	Natural killer cell mediated cytotoxicity	7.58453e-06	1.76606e-05
CSF3R	rctm0089	reactome	Adaptive Immune System	1.01271e-05	2.34676e-05
CD79B	rctm0089	reactome	Adaptive Immune System	1.14917e-05	2.65023e-05
UBB	rctm0089	reactome	Adaptive Immune System	1.35327e-05	3.10607e-05
FYN	rctm0089	reactome	Adaptive Immune System	1.44043e-05	3.29047e-05
EZR	M5669	kegg	Natural killer cell mediated cytotoxicity	1.54798e-05	3.51946e-05
CSF2RB	rctm0089	reactome	Adaptive Immune System	1.57769e-05	3.57017e-05
CD2AP	rctm0089	reactome	Adaptive Immune System	1.60427e-05	3.61335e-05
HSP90AB1	rctm0089	reactome	Adaptive Immune System	1.70445e-05	3.82114e-05
ACTG1	GTEX_Whole_Blood_WGCNA_1	GTEX_V7	IGF1 pathway; cytokine signaling in immune system; IL6 pathway	1.89304e-05	4.21962e-05
CD3E	M5669	kegg	Natural killer cell mediated cytotoxicity	1.8997e-05	4.21962e-05
PSMA3	rctm0089	reactome	Adaptive Immune System	2.03851e-05	4.50716e-05
IKBKAP	rctm0089	reactome	Adaptive Immune System	2.06728e-05	4.54991e-05
NTRK2	M5669	kegg	Natural killer cell mediated cytotoxicity	2.10327e-05	4.60807e-05
SHB	rctm0089	reactome	Adaptive Immune System	2.13969e-05	4.66665e-05
AKT1	rctm0089	reactome	Adaptive Immune System	2.76717e-05	6.008e-05
JAK3	rctm0089	reactome	Adaptive Immune System	2.78406e-05	6.01757e-05
TEK	M5669	kegg	Natural killer cell mediated cytotoxicity	2.90496e-05	6.25085e-05
MAP3K14	rctm0089	reactome	Adaptive Immune System	3.83381e-05	8.21287e-05
CD44	rctm0089	reactome	Adaptive Immune System	3.95527e-05	8.43558e-05
PIK3R1	rctm0089	reactome	Adaptive Immune System	4.61786e-05	9.80532e-05
EGF	rctm0089	reactome	Adaptive Immune System	4.64881e-05	9.82775e-05
GRB7	rctm0089	reactome	Adaptive Immune System	6.24846e-05	0.000131518
GRAP2	rctm0089	reactome	Adaptive Immune System	6.29393e-05	0.000131899
TRAF1	GTEX_V7_Adipose_Subcutaneous_WGCNA_27	GTEX_V7	Allograft rejection; antigen processing and presentation; inteferon alpha, beta and gamma signaling	6.53661e-05	0.000136392
VAV3	rctm0089	reactome	Adaptive Immune System	6.63327e-05	0.000137812
PRKCE	M5669	kegg	Natural killer cell mediated cytotoxicity	6.84067e-05	0.000141511
PXN	rctm0089	reactome	Adaptive Immune System	7.38536e-05	0.000152126
MAPK8	M5669	kegg	Natural killer cell mediated cytotoxicity	8.14036e-05	0.000166964
FGFR4	rctm0089	reactome	Adaptive Immune System	8.38194e-05	0.000171191
TNFRSF1A	rctm0089	reactome	Adaptive Immune System	8.59549e-05	0.000174811
GRAP	M5669	kegg	Natural killer cell mediated cytotoxicity	9.59061e-05	0.00019423
CAV1	rctm0089	reactome	Adaptive Immune System	0.000113243	0.000228381
ARHGAP1	rctm0089	reactome	Adaptive Immune System	0.000142832	0.000286854
SGOL1	rctm0089	reactome	Adaptive Immune System	0.000149056	0.000298112
REL	rctm0089	reactome	Adaptive Immune System	0.000151823	0.000302391
PSMB5	rctm0089	reactome	Adaptive Immune System	0.000152716	0.000302918
PSMA1	rctm0089	reactome	Adaptive Immune System	0.000162959	0.00032191
TYK2	M5669	kegg	Natural killer cell mediated cytotoxicity	0.000181859	0.000357781
BCR	M5669	kegg	Natural killer cell mediated cytotoxicity	0.000201343	0.000394501
FCGR3A	M5669	kegg	Natural killer cell mediated cytotoxicity	0.00020313	0.000394793
NCF2	rctm0089	reactome	Adaptive Immune System	0.000202959	0.000394793
ACTA1	M5669	kegg	Natural killer cell mediated cytotoxicity	0.000215364	0.000416888
EPHA2	M5669	kegg	Natural killer cell mediated cytotoxicity	0.000258347	0.000498092
MAP2K2	M5669	kegg	Natural killer cell mediated cytotoxicity	0.00026255	0.00050418
EPS8	rctm0089	reactome	Adaptive Immune System	0.00028197	0.000539324
STAT5A	M5669	kegg	Natural killer cell mediated cytotoxicity	0.000285984	0.000544839
PRKCZ	rctm0089	reactome	Adaptive Immune System	0.000291945	0.000554006
BRAF	M5669	kegg	Natural killer cell mediated cytotoxicity	0.000299596	0.000566295
PDGFRA	rctm0089	reactome	Adaptive Immune System	0.000302758	0.000570036
SOCS7	rctm0089	reactome	Adaptive Immune System	0.000304604	0.00057128
PIK3CG	rctm0089	reactome	Adaptive Immune System	0.000307366	0.000574226
NTRK2	rctm0089	reactome	Adaptive Immune System	0.000309829	0.000576594
NFKB1	rctm0089	reactome	Adaptive Immune System	0.000319912	0.000593067
PRKCD	rctm0089	reactome	Adaptive Immune System	0.000330016	0.000609456
MAP4K1	M5669	kegg	Natural killer cell mediated cytotoxicity	0.000353225	0.000649826
TRAF2	GTEX_V7_Adipose_Subcutaneous_WGCNA_4	GTEX_V7	HIV Nef pathway; generic transcription pathway; mitotic cell cycle	0.000362372	0.000664119
ABL1	rctm0089	reactome	Adaptive Immune System	0.000379074	0.000692097
CTLA4	rctm0089	reactome	Adaptive Immune System	0.000392891	0.000714617
AP1G1	rctm0089	reactome	Adaptive Immune System	0.000494742	0.000896487
VAV2	rctm0089	reactome	Adaptive Immune System	0.000548511	0.000990196
HLA-C	rctm0089	reactome	Adaptive Immune System	0.000578588	0.00104059
HLA-DRA	GTEX_V7_Adipose_Subcutaneous_WGCNA_27	GTEX_V7	Allograft rejection; antigen processing and presentation; inteferon alpha, beta and gamma signaling	0.000597019	0.00106975
HRAS	rctm0089	reactome	Adaptive Immune System	0.000692964	0.00123707
ARAF	M5669	kegg	Natural killer cell mediated cytotoxicity	0.000716445	0.00127427
DOK1	M5669	kegg	Natural killer cell mediated cytotoxicity	0.000719151	0.00127438
MAP3K8	rctm0089	reactome	Adaptive Immune System	0.00079163	0.00139768
PIK3CG	M5669	kegg	Natural killer cell mediated cytotoxicity	0.000803495	0.00141345
INPP5D	M5669	kegg	Natural killer cell mediated cytotoxicity	0.000872506	0.00152927
CD82	rctm0089	reactome	Adaptive Immune System	0.00110731	0.00193377
FCGR3A	rctm0089	reactome	Adaptive Immune System	0.00119651	0.00208202
IRS4	M5669	kegg	Natural killer cell mediated cytotoxicity	0.00125065	0.0021684
CD2AP	M5669	kegg	Natural killer cell mediated cytotoxicity	0.00144046	0.00248854
TEK	rctm0089	reactome	Adaptive Immune System	0.00147861	0.00254533
IL4R	rctm0089	reactome	Adaptive Immune System	0.00148488	0.00254702
FGFR3	rctm0089	reactome	Adaptive Immune System	0.00155856	0.00266393
TAP1	GTEX_V7_Adipose_Subcutaneous_WGCNA_27	GTEX_V7	Allograft rejection; antigen processing and presentation; inteferon alpha, beta and gamma signaling	0.00156662	0.00266824
ESR1	M5669	kegg	Natural killer cell mediated cytotoxicity	0.00159822	0.00271247
EIF2AK2	rctm0089	reactome	Adaptive Immune System	0.00160912	0.00272139
CD48	M5669	kegg	Natural killer cell mediated cytotoxicity	0.00161936	0.00272914
TNK2	rctm0089	reactome	Adaptive Immune System	0.00166687	0.00279942
SMAD2	CHD_positive	GWAS Catalog	Positive control gene set for coronary heart disease	0.00169486	0.00283653
CTTN	rctm0089	reactome	Adaptive Immune System	0.00172826	0.00288243
NCK1	M5669	kegg	Natural killer cell mediated cytotoxicity	0.00181908	0.00302344
CSF3R	M5669	kegg	Natural killer cell mediated cytotoxicity	0.00183612	0.00304127
GHR	M5669	kegg	Natural killer cell mediated cytotoxicity	0.0018473	0.0030493
FAS	M5669	kegg	Natural killer cell mediated cytotoxicity	0.00207781	0.00341811
CD2	rctm0089	reactome	Adaptive Immune System	0.00253471	0.00415554
RAC1	rctm0089	reactome	Adaptive Immune System	0.0025826	0.0042197
RHOA	M5669	kegg	Natural killer cell mediated cytotoxicity	0.00366253	0.00596399
FCGR2A	M5669	kegg	Natural killer cell mediated cytotoxicity	0.00369813	0.00600168
SH3KBP1	M5669	kegg	Natural killer cell mediated cytotoxicity	0.00384977	0.00622681
PPP2R1B	rctm0089	reactome	Adaptive Immune System	0.00388738	0.00626662
STAT1	M5669	kegg	Natural killer cell mediated cytotoxicity	0.00396922	0.00637721
AKT2	rctm0089	reactome	Adaptive Immune System	0.00404523	0.00647775
CD4	M5669	kegg	Natural killer cell mediated cytotoxicity	0.00419777	0.00669976
PRKCA	rctm0089	reactome	Adaptive Immune System	0.0045672	0.00726532
CDC34	rctm0089	reactome	Adaptive Immune System	0.00464666	0.0073674
TEC	M5669	kegg	Natural killer cell mediated cytotoxicity	0.00538533	0.00851059
FCGR2A	rctm0089	reactome	Adaptive Immune System	0.00558647	0.0087996
GRB10	rctm0089	reactome	Adaptive Immune System	0.00570176	0.00892289
ARHGEF7	rctm0089	reactome	Adaptive Immune System	0.00568941	0.00892289
CEACAM1	rctm0089	reactome	Adaptive Immune System	0.0060171	0.0093859
NCF1	GTEX_Whole_Blood_WGCNA_1	GTEX_V7	IGF1 pathway; cytokine signaling in immune system; IL6 pathway	0.00642543	0.00999051
PLD2	rctm0089	reactome	Adaptive Immune System	0.00679989	0.0105387
FGR	rctm0089	reactome	Adaptive Immune System	0.00738338	0.0114064
SOCS6	rctm0089	reactome	Adaptive Immune System	0.00756499	0.0116496
DUSP3	M5669	kegg	Natural killer cell mediated cytotoxicity	0.00802445	0.0123178
PTPN22	M5669	kegg	Natural killer cell mediated cytotoxicity	0.00827386	0.0126603
PRKD1	rctm0089	reactome	Adaptive Immune System	0.00839826	0.01281
UBE2D2	rctm0089	reactome	Adaptive Immune System	0.00909245	0.0138251
FASLG	rctm0089	reactome	Adaptive Immune System	0.00927186	0.0140536
UBE2D3	rctm0089	reactome	Adaptive Immune System	0.0103284	0.0156059
HSP90AA1	rctm0089	reactome	Adaptive Immune System	0.0105195	0.0158449
GAB3	rctm0089	reactome	Adaptive Immune System	0.0118059	0.0177273
PSMA7	rctm0089	reactome	Adaptive Immune System	0.011919	0.0178415
SYN1	M5669	kegg	Natural killer cell mediated cytotoxicity	0.0129357	0.0193035
FLT1	rctm0089	reactome	Adaptive Immune System	0.0131834	0.0196123
GRAP	rctm0089	reactome	Adaptive Immune System	0.0132712	0.0196822
CDKN1B	rctm0089	reactome	Adaptive Immune System	0.0140454	0.0207665
CARD11	rctm0089	reactome	Adaptive Immune System	0.0142842	0.021055
CSK	M5669	kegg	Natural killer cell mediated cytotoxicity	0.0147535	0.0216146
EZR	rctm0089	reactome	Adaptive Immune System	0.0147101	0.0216146
AKT1	M5669	kegg	Natural killer cell mediated cytotoxicity	0.0151707	0.0221584
CD2	M5669	kegg	Natural killer cell mediated cytotoxicity	0.0154491	0.0224969
MST1R	M5669	kegg	Natural killer cell mediated cytotoxicity	0.018459	0.0267989
PTPN12	M5669	kegg	Natural killer cell mediated cytotoxicity	0.0190645	0.0275949
FRS2	M5669	kegg	Natural killer cell mediated cytotoxicity	0.019431	0.0280411
DDR1	M5669	kegg	Natural killer cell mediated cytotoxicity	0.0199976	0.0287726
TAP1	rctm0089	reactome	Adaptive Immune System	0.020129	0.0288755
TNFRSF1A	M5669	kegg	Natural killer cell mediated cytotoxicity	0.0205315	0.0293655
ITGB4	M5669	kegg	Natural killer cell mediated cytotoxicity	0.0227998	0.0325133
FLNA	M5669	kegg	Natural killer cell mediated cytotoxicity	0.0236539	0.0335329
NDRG1	rctm0089	reactome	Adaptive Immune System	0.0235972	0.0335329
CDC27	rctm0089	reactome	Adaptive Immune System	0.023964	0.0338728
SLA	M5669	kegg	Natural killer cell mediated cytotoxicity	0.024106	0.0339739
ITGA4	rctm0089	reactome	Adaptive Immune System	0.0245585	0.0345108
PRKACA	rctm0089	reactome	Adaptive Immune System	0.0247694	0.034706
ELK1	M5669	kegg	Natural killer cell mediated cytotoxicity	0.0276481	0.0386272
PLD2	M5669	kegg	Natural killer cell mediated cytotoxicity	0.0279108	0.0388815
SMURF1	GTEX_V7_Adipose_Subcutaneous_WGCNA_30	GTEX_V7	Calcium signaling pathway; circadian rhythm mammal; purine metabolism	0.028828	0.0400435
HGS	rctm0089	reactome	Adaptive Immune System	0.0317452	0.043969
PTPN22	rctm0089	reactome	Adaptive Immune System	0.0325642	0.0448455
NCF4	rctm0089	reactome	Adaptive Immune System	0.0325408	0.0448455
IFNAR1	rctm0089	reactome	Adaptive Immune System	0.0329098	0.0451923
RPS6KA1	M5669	kegg	Natural killer cell mediated cytotoxicity	0.0350968	0.0480587
TYROBP	M5669	kegg	Natural killer cell mediated cytotoxicity	0.0355809	0.0485294
PEBP1	M5669	kegg	Natural killer cell mediated cytotoxicity	0.0356419	0.0485294
FLT3	rctm0089	reactome	Adaptive Immune System	0.0383526	0.0520732
CD8A	rctm0089	reactome	Adaptive Immune System	0.0385853	0.0522419
MAPT	rctm0089	reactome	Adaptive Immune System	0.0439605	0.0593528
EPS15	rctm0089	reactome	Adaptive Immune System	0.0443893	0.0597644
GAB3	M5669	kegg	Natural killer cell mediated cytotoxicity	0.0450006	0.0604187
CTNNB1	rctm0089	reactome	Adaptive Immune System	0.0464393	0.062177
PRKCB	rctm0089	reactome	Adaptive Immune System	0.0499061	0.0666336
CD79B	M5669	kegg	Natural killer cell mediated cytotoxicity	0.0513941	0.0684308
BLK	rctm0089	reactome	Adaptive Immune System	0.052753	0.0700466
ESR2	GTEX_V7_Adipose_Subcutaneous_WGCNA_18	GTEX_V7	Adipose Subcutaneous	0.0541953	0.0715674
HLA-G	rctm0089	reactome	Adaptive Immune System	0.0541616	0.0715674
ITGB4	rctm0089	reactome	Adaptive Immune System	0.0545229	0.0718033
TRAF6	GTEX_V7_Adipose_Subcutaneous_WGCNA_27	GTEX_V7	Allograft rejection; antigen processing and presentation; inteferon alpha, beta and gamma signaling	0.0566325	0.0737753
HSP90AA1	M5669	kegg	Natural killer cell mediated cytotoxicity	0.056587	0.0737753
PSMA4	rctm0089	reactome	Adaptive Immune System	0.0562663	0.0737753
GSK3B	rctm0089	reactome	Adaptive Immune System	0.0565606	0.0737753
RAF1	rctm0089	reactome	Adaptive Immune System	0.0572954	0.0744377
ADAM12	rctm0089	reactome	Adaptive Immune System	0.0629641	0.0815825
CTNND1	rctm0089	reactome	Adaptive Immune System	0.0655746	0.0847372
SOS2	rctm0089	reactome	Adaptive Immune System	0.0659359	0.0849763
CD9	rctm0089	reactome	Adaptive Immune System	0.0669349	0.0858049
STAT1	rctm0089	reactome	Adaptive Immune System	0.0668482	0.0858049
DCTN1	rctm0089	reactome	Adaptive Immune System	0.0705356	0.0901808
CDC20	rctm0089	reactome	Adaptive Immune System	0.0735884	0.0938349
PIK3CD	M5669	kegg	Natural killer cell mediated cytotoxicity	0.0801404	0.101396
TRAT1	rctm0089	reactome	Adaptive Immune System	0.080149	0.101396
CD3D	rctm0089	reactome	Adaptive Immune System	0.0797945	0.101396
TRAF6	rctm0089	reactome	Adaptive Immune System	0.0861372	0.108686
JAK1	GTEX_Whole_Blood_WGCNA_1	GTEX_V7	IGF1 pathway; cytokine signaling in immune system; IL6 pathway	0.0882563	0.111069
SMAD5	GTEX_V7_Adipose_Subcutaneous_WGCNA_30	GTEX_V7	Calcium signaling pathway; circadian rhythm mammal; purine metabolism	0.0899307	0.112882
BIN1	rctm0089	reactome	Adaptive Immune System	0.0941348	0.117852
GRIN2B	M5669	kegg	Natural killer cell mediated cytotoxicity	0.0967554	0.120675
NCF1	M5669	kegg	Natural killer cell mediated cytotoxicity	0.0968908	0.120675
COMMD1	rctm0089	reactome	Adaptive Immune System	0.0975287	0.121157
UBQLN1	GTEX_Whole_Blood_WGCNA_9	GTEX_V7	Antigen processing and presentation; pd1 signaling; translocation of ZAP-70 to Immunological synapse	0.101489	0.125753
FBXW11	rctm0089	reactome	Adaptive Immune System	0.103482	0.127893
SH2B2	M5669	kegg	Natural killer cell mediated cytotoxicity	0.104521	0.128847
DDR1	rctm0089	reactome	Adaptive Immune System	0.108513	0.133427
TCEB2	rctm0089	reactome	Adaptive Immune System	0.109709	0.134554
BAT3	GTEX_Whole_Blood_WGCNA_9	GTEX_V7	Antigen processing and presentation; pd1 signaling; translocation of ZAP-70 to Immunological synapse	0.110339	0.134984
TNIP2	rctm0089	reactome	Adaptive Immune System	0.117347	0.143193
TOM1L1	M5669	kegg	Natural killer cell mediated cytotoxicity	0.121566	0.147967
ADAM15	rctm0089	reactome	Adaptive Immune System	0.126643	0.153758
PGR	GTEX_V7_Adipose_Subcutaneous_WGCNA_18	GTEX_V7	Adipose Subcutaneous	0.14483	0.175397
ANAPC10	rctm0089	reactome	Adaptive Immune System	0.147724	0.178454
PFN1	GTEX_Whole_Blood_WGCNA_1	GTEX_V7	IGF1 pathway; cytokine signaling in immune system; IL6 pathway	0.152851	0.184186
CD79A	M5669	kegg	Natural killer cell mediated cytotoxicity	0.168649	0.202716
DNM2	rctm0089	reactome	Adaptive Immune System	0.176629	0.21178
MS4A2	rctm0089	reactome	Adaptive Immune System	0.187437	0.224181
CTLA4	M5669	kegg	Natural killer cell mediated cytotoxicity	0.196799	0.234795
HLA-DRA	GTEX_V7_Pancreas_WGCNA_25	GTEX_V7	Antigen processing and presentation; systemic lupus erythematosus; leishmaia infection	0.197684	0.235268
TUB	rctm0089	reactome	Adaptive Immune System	0.207039	0.245795
TSC2	rctm0089	reactome	Adaptive Immune System	0.210554	0.249354
JAK3	M5669	kegg	Natural killer cell mediated cytotoxicity	0.213993	0.252805
SH2D1A	M5669	kegg	Natural killer cell mediated cytotoxicity	0.216355	0.254971
CDC16	rctm0089	reactome	Adaptive Immune System	0.218802	0.257225
DNM1	M5669	kegg	Natural killer cell mediated cytotoxicity	0.237806	0.278886
TRAF1	GTEX_V7_Pancreas_WGCNA_6	GTEX_V7	Inteferon signaling; cell cell communication; cytokine signaling in immune system	0.246013	0.287585
BUB1B	rctm0089	reactome	Adaptive Immune System	0.246416	0.287585
PPP2CA	rctm0089	reactome	Adaptive Immune System	0.252917	0.294459
ESR2	Height_positive	GWAS Catalog	Positive control gene set for Height	0.25365	0.294601
NEDD8	rctm0089	reactome	Adaptive Immune System	0.258833	0.299898
CALCOCO2	GTEX_V7_Adipose_Subcutaneous_WGCNA_27	GTEX_V7	Allograft rejection; antigen processing and presentation; inteferon alpha, beta and gamma signaling	0.263721	0.303374
CDK5	rctm0089	reactome	Adaptive Immune System	0.26319	0.303374
MTNR1A	T2D_positive	GWAS Catalog	Positive control gene set for T2DM	0.26286	0.303374
ABI1	rctm0089	reactome	Adaptive Immune System	0.264512	0.303559
PRKCE	rctm0089	reactome	Adaptive Immune System	0.270446	0.309632
SOCS7	M5669	kegg	Natural killer cell mediated cytotoxicity	0.274578	0.313618
CASP3	rctm0089	reactome	Adaptive Immune System	0.280843	0.320015
STAT5B	M5669	kegg	Natural killer cell mediated cytotoxicity	0.287238	0.326531
MAP3K7	rctm0089	reactome	Adaptive Immune System	0.30056	0.34087
PBX1	GTEX_V7_Adipose_Subcutaneous_WGCNA_4	GTEX_V7	HIV Nef pathway; generic transcription pathway; mitotic cell cycle	0.307174	0.347553
ESR1	rctm0089	reactome	Adaptive Immune System	0.316892	0.357709
JAK2	GTEX_Whole_Blood_WGCNA_1	GTEX_V7	IGF1 pathway; cytokine signaling in immune system; IL6 pathway	0.321527	0.361697
SLA	rctm0089	reactome	Adaptive Immune System	0.321925	0.361697
TRPC3	rctm0089	reactome	Adaptive Immune System	0.324081	0.363272
NFKBIE	rctm0089	reactome	Adaptive Immune System	0.32631	0.364922
MTOR	rctm0089	reactome	Adaptive Immune System	0.328708	0.366753
IRS4	rctm0089	reactome	Adaptive Immune System	0.331776	0.369321
ITGAM	M5669	kegg	Natural killer cell mediated cytotoxicity	0.344711	0.382836
CASP3	M5669	kegg	Natural killer cell mediated cytotoxicity	0.347368	0.3849
ARHGDIB	M5669	kegg	Natural killer cell mediated cytotoxicity	0.348578	0.385355
SNCA	M5669	kegg	Natural killer cell mediated cytotoxicity	0.352405	0.388693
TRIM37	GTEX_V7_Pancreas_WGCNA_6	GTEX_V7	Inteferon signaling; cell cell communication; cytokine signaling in immune system	0.362352	0.398752
TCEB1	rctm0089	reactome	Adaptive Immune System	0.369547	0.405744
KRT18	M5669	kegg	Natural killer cell mediated cytotoxicity	0.376579	0.412525
CXCR4	rctm0089	reactome	Adaptive Immune System	0.393606	0.4302
EPHB2	GTEX_V7_Pancreas_WGCNA_6	GTEX_V7	Inteferon signaling; cell cell communication; cytokine signaling in immune system	0.418823	0.456243
ILK	rctm0089	reactome	Adaptive Immune System	0.419328	0.456243
FADD	M5669	kegg	Natural killer cell mediated cytotoxicity	0.421012	0.457044
PPP4C	rctm0089	reactome	Adaptive Immune System	0.440447	0.477068
GRB14	rctm0089	reactome	Adaptive Immune System	0.467879	0.505645
GZMB	M5669	kegg	Natural killer cell mediated cytotoxicity	0.486611	0.524713
MAPK1	rctm0089	reactome	Adaptive Immune System	0.498199	0.536009
CDH5	rctm0089	reactome	Adaptive Immune System	0.517924	0.55599
DOK2	rctm0089	reactome	Adaptive Immune System	0.524136	0.561408
WASF1	rctm0089	reactome	Adaptive Immune System	0.529609	0.566012
SOCS3	rctm0089	reactome	Adaptive Immune System	0.550002	0.586507
RGS16	rctm0089	reactome	Adaptive Immune System	0.554273	0.589756
GRB10	M5669	kegg	Natural killer cell mediated cytotoxicity	0.568065	0.6031
EVL	rctm0089	reactome	Adaptive Immune System	0.572694	0.606678
RAP1A	M5669	kegg	Natural killer cell mediated cytotoxicity	0.589653	0.623274
MAD2L1	rctm0089	reactome	Adaptive Immune System	0.610534	0.642527
ARHGDIA	rctm0089	reactome	Adaptive Immune System	0.609938	0.642527
NUMB	M5669	kegg	Natural killer cell mediated cytotoxicity	0.612296	0.642978
FRS3	M5669	kegg	Natural killer cell mediated cytotoxicity	0.623497	0.653316
FLT4	M5669	kegg	Natural killer cell mediated cytotoxicity	0.636453	0.664502
NEDD9	M5669	kegg	Natural killer cell mediated cytotoxicity	0.636929	0.664502
SMAD9	CHD_positive	GWAS Catalog	Positive control gene set for coronary heart disease	0.645741	0.67224
DAB1	rctm0089	reactome	Adaptive Immune System	0.66648	0.692335
UNC119	M5669	kegg	Natural killer cell mediated cytotoxicity	0.669848	0.694337
PIK3CD	rctm0089	reactome	Adaptive Immune System	0.711601	0.736034
TRAT1	M5669	kegg	Natural killer cell mediated cytotoxicity	0.745121	0.769054
IGF1R	GTEX_V7_Adipose_Subcutaneous_WGCNA_8	GTEX_V7	Metabolism of lipids, lipoproteins, amino acids and derivatives; amino acid degradation	0.763503	0.786343
RPS6KA2	M5669	kegg	Natural killer cell mediated cytotoxicity	0.775529	0.797025
TAP1	GTEX_V7_Pancreas_WGCNA_6	GTEX_V7	Inteferon signaling; cell cell communication; cytokine signaling in immune system	0.786293	0.804968
PRKCQ	M5669	kegg	Natural killer cell mediated cytotoxicity	0.786598	0.804968
LRP1	rctm0089	reactome	Adaptive Immune System	0.806657	0.823747
ADRBK1	M5669	kegg	Natural killer cell mediated cytotoxicity	0.812446	0.827904
ARHGDIA	M5669	kegg	Natural killer cell mediated cytotoxicity	0.818146	0.831955
FCGR2B	rctm0089	reactome	Adaptive Immune System	0.822583	0.834705
AP1M2	rctm0089	reactome	Adaptive Immune System	0.82664	0.83706
ARHGAP17	rctm0089	reactome	Adaptive Immune System	0.838279	0.847066
NGFR	M5669	kegg	Natural killer cell mediated cytotoxicity	0.874094	0.881409
RIPK2	GTEX_V7_Adipose_Subcutaneous_WGCNA_27	GTEX_V7	Allograft rejection; antigen processing and presentation; inteferon alpha, beta and gamma signaling	0.913177	0.918896
RIPK1	GTEX_V7_Pancreas_WGCNA_6	GTEX_V7	Inteferon signaling; cell cell communication; cytokine signaling in immune system	0.92996	0.933835
TNFRSF10A	M5669	kegg	Natural killer cell mediated cytotoxicity	0.949228	0.951202
AP1B1	rctm0089	reactome	Adaptive Immune System	0.962937	0.962937
